# Integrative Multi-omics Approach Reveals the Molecular Characterization and Differences of ECM-PI3K-Akt Pathway among Coronary Artery Bypass Grafting Conduits with Clinical Implications

**DOI:** 10.1101/2024.08.11.24311581

**Authors:** Hai-Tao Hou, Huan-Xin Chen, Zheng-Qing Wang, Lei Xi, Jun Wang, Qin Yang, Guo-Wei He

## Abstract

**BACKGROUND:** A key problem for results of coronary artery bypass grafting (CABG) is different long-term patency of grafts (internal mammary artery [IMA], radial artery [RA], and saphenous vein [SV]).
