## Supplemental figures and tables for "Integrative Multi-omics Approach Reveals the Molecular Characterization and Differences of ECM-PI3K-Akt Pathway among Coronary Artery Bypass Grafting Conduits with Clinical Implications": Supplementary Table S2.xls.xlsx

### Sheet: Table S5-SV-VS-IMA-DElncRNA
Supplementary Table S2. Differentially expressed lncRNAs in IMA-SV
Gene ID	Gene Symbol	Type	log2 (IMA / SVG)	Qvalue (IMA / SVG)
109729181	ZNF710-AS1	lncRNA	-2.17115	5.05301e-07
729013	ZBED5-AS1	lncRNA	-1.14533	0.00226558
7503	XIST	lncRNA	-2.15787	0.00287587
152641	WWC2-AS2	lncRNA	-1.13013	0.0477129
401491	VLDLR-AS1	lncRNA	1.88297	0.000412998
100499227	USP2-AS1	lncRNA	-1.99634	0.00257392
100506779	TSPOAP1-AS1	lncRNA	-1.06299	0.0107908
100506776	TRG-AS1	lncRNA	-1.70209	0.043238
100128594	TMSB15B-AS1	lncRNA	-1.52205	0.00465528
200197	TMEM51-AS1	lncRNA	1.20689	0.00884226
101101775	TMEM220-AS1	lncRNA	-1.27861	0.000168626
101929655	TMC3-AS1	lncRNA	-1.55109	0.0336788
100642175	SPRY4-IT1	lncRNA	4.30883	5.35083e-05
619455	SPANXA2-OT1	lncRNA	2.60884	3.24733e-05
285958	SNHG15	lncRNA	1.07651	0.0413557
101928079	SLC44A3-AS1	lncRNA	-1.08133	0.0413341
100287216	SH3RF3-AS1	lncRNA	2.2358	0.00769814
101927152	SAMMSON	lncRNA	2.51902	6.98483e-09
100506680	SACS-AS1	lncRNA	2.02077	0.0489593
196475	RMST	lncRNA	3.41322	0.000864435
100873979	RBMS3-AS3	lncRNA	1.64121	0.0202168
100652739	RAET1E-AS1	lncRNA	-1.0664	0.0419856
145624	PWAR1	lncRNA	2.22724	0.00875188
101929407	PTPRD-AS1	lncRNA	2.163	0.00221434
114796	PSMG3-AS1	lncRNA	-1.07913	0.0399467
103344932	PGM5P4-AS1	lncRNA	-1.95267	0.0204221
25859	PART1	lncRNA	1.9515	1.65425e-05
441094	NR2F1-AS1	lncRNA	-1.18196	0.00519097
101928483	NALT1	lncRNA	-1.75856	1.24879e-05
100128560	MYHAS	lncRNA	-3.19432	0.0450445
100874107	MTUS2-AS1	lncRNA	3.27612	0.0416339
100532732	MSH5-SAPCD1	lncRNA	-3.29936	0.000747285
105376609	MPPED2-AS1	lncRNA	2.46902	0.0233798
101929202	MKX-AS1	lncRNA	-2.50732	0.00945357
84848	MIR503HG	lncRNA	-2.23649	0.00146069
104355290	MIR217HG	lncRNA	-2.94887	0.00104372
407975	MIR17HG	lncRNA	2.32037	0.000330893
114614	MIR155HG	lncRNA	2.36395	0.00142053
253868	MIR1-1HG-AS1	lncRNA	-1.23331	0.00469275
399959	MIR100HG	lncRNA	1.62164	0.00028808
102725068	MICB-DT	lncRNA	-1.64141	0.0355223
79104	MEG8	lncRNA	2.06611	0.0117437
101928794	MAST4-AS1	lncRNA	-1.50933	0.0417546
100289341	MAN1B1-DT	lncRNA	-1.51707	0.0372263
100505994	LUCAT1	lncRNA	3.1984	1.55872e-15
729737	LOC729737	lncRNA	2.00848	0.00323929
729451	LOC729451	lncRNA	2.84116	0.0139154
653160	LOC653160	lncRNA	-1.18309	0.0262222
646903	LOC646903	lncRNA	1.18776	0.0230916
646588	LOC646588	lncRNA	-2.59745	3.12462e-10
644135	LOC644135	lncRNA	-2.84193	0.00666195
400867	LOC400867	lncRNA	2.53693	0.0473704
285889	LOC285889	lncRNA	-2.34749	0.00883397
283856	LOC283856	lncRNA	-2.15474	0.000895865
283387	LOC283387	lncRNA	2.21201	0.00305586
145845	LOC145845	lncRNA	3.10142	0.0168619
112268471	LOC112268471	lncRNA	4.78372	0.0487133
112268445	LOC112268445	lncRNA	-3.68208	0.00074787
112268407	LOC112268407	lncRNA	-3.59406	8.57664e-05
112268282	LOC112268282	lncRNA	-2.69226	0.00108415
112268276	LOC112268276	lncRNA	-3.15268	0.0423973
112268254	LOC112268254	lncRNA	-2.95294	0.00415788
112268203	LOC112268203	lncRNA	-1.11334	0.0291818
112268133	LOC112268133	lncRNA	2.80164	4.99311e-05
112268122	LOC112268122	lncRNA	2.20025	0.013429
112268112	LOC112268112	lncRNA	5.75164	0.00106771
112268093	LOC112268093	lncRNA	-2.55105	0.00490084
112268067	LOC112268067	lncRNA	5.11604	0.0332057
112268022	LOC112268022	lncRNA	1.91864	0.0301375
112267960	LOC112267960	lncRNA	5.24312	0.00806354
112267867	LOC112267867	lncRNA	-5.70364	0.000605131
112267866	LOC112267866	lncRNA	1.59214	0.0399467
107987281	LOC107987281	lncRNA	5.54518	9.02799e-15
107987208	LOC107987208	lncRNA	2.79514	0.0242547
107987136	LOC107987136	lncRNA	-2.40381	0.0295873
107986990	LOC107986990	lncRNA	5.92365	4.20561e-18
107986970	LOC107986970	lncRNA	2.29835	0.00818691
107986850	LOC107986850	lncRNA	-3.04386	0.00403727
107986819	LOC107986819	lncRNA	-3.93812	0.0150406
107986759	LOC107986759	lncRNA	-3.00442	0.0444833
107986655	LOC107986655	lncRNA	1.16782	0.0383165
107986618	LOC107986618	lncRNA	4.85948	0.0158206
107986594	LOC107986594	lncRNA	2.95676	0.0213419
107986524	LOC107986524	lncRNA	3.21839	0.0250167
107986514	LOC107986514	lncRNA	2.51383	0.00968975
107986465	LOC107986465	lncRNA	1.82772	0.0184445
107986454	LOC107986454	lncRNA	-2.13653	0.018243
107986435	LOC107986435	lncRNA	2.62043	0.0097262
107986426	LOC107986426	lncRNA	5.32859	7.43596e-09
107986406	LOC107986406	lncRNA	2.76162	0.00178458
107986325	LOC107986325	lncRNA	3.10963	0.0206288
107986298	LOC107986298	lncRNA	1.81996	0.000247969
107986294	LOC107986294	lncRNA	-1.8799	0.0170697
107986293	LOC107986293	lncRNA	3.71063	5.06802e-05
107986275	LOC107986275	lncRNA	3.39842	0.019387
107986168	LOC107986168	lncRNA	2.39016	0.000322606
107986163	LOC107986163	lncRNA	-2.09885	2.9814e-13
107986127	LOC107986127	lncRNA	-1.92748	0.0218277
107986071	LOC107986071	lncRNA	2.04569	0.0479205
107986020	LOC107986020	lncRNA	-2.53607	0.00177062
107986009	LOC107986009	lncRNA	3.4868	4.2281e-05
107986000	LOC107986000	lncRNA	-1.65434	0.00989033
107985926	LOC107985926	lncRNA	3.52694	0.00220044
107985770	LOC107985770	lncRNA	-1.54709	0.0123646
107985725	LOC107985725	lncRNA	4.55179	0.000417884
107985674	LOC107985674	lncRNA	2.92284	0.000115581
107985658	LOC107985658	lncRNA	-3.80434	0.000302556
107985311	LOC107985311	lncRNA	-2.15096	0.00226801
107985223	LOC107985223	lncRNA	6.24155	1.83811e-14
107985216	LOC107985216	lncRNA	-1.36583	0.0194911
107985171	LOC107985171	lncRNA	-4.28253	0.0126171
107985075	LOC107985075	lncRNA	-5.27325	0.0237728
107985067	LOC107985067	lncRNA	-2.03787	0.0444138
107985004	LOC107985004	lncRNA	-4.98678	0.00682302
107984770	LOC107984770	lncRNA	2.49988	0.00202828
107984746	LOC107984746	lncRNA	-4.17593	0.0485132
107984737	LOC107984737	lncRNA	1.98236	0.025232
107984716	LOC107984716	lncRNA	4.16176	4.41863e-08
107984631	LOC107984631	lncRNA	2.54699	0.0363479
107984591	LOC107984591	lncRNA	-1.99583	0.013528
107984529	LOC107984529	lncRNA	1.82311	0.0133056
107984431	LOC107984431	lncRNA	4.64154	0.0037407
107984427	LOC107984427	lncRNA	-1.3192	0.0463114
107984418	LOC107984418	lncRNA	2.04987	0.00381287
107984394	LOC107984394	lncRNA	-2.70141	0.000984845
107984393	LOC107984393	lncRNA	-3.66057	0.00984056
107984391	LOC107984391	lncRNA	4.18649	7.45177e-07
107984363	LOC107984363	lncRNA	1.65057	0.0411844
107984315	LOC107984315	lncRNA	3.80085	0.000714961
107984312	LOC107984312	lncRNA	2.69394	0.000284421
107984279	LOC107984279	lncRNA	-5.70537	0.00137789
107984246	LOC107984246	lncRNA	-1.83704	0.0128925
107984131	LOC107984131	lncRNA	2.12151	0.00883753
107984120	LOC107984120	lncRNA	2.35407	0.000142641
107984113	LOC107984113	lncRNA	-3.39065	5.55113e-06
107984041	LOC107984041	lncRNA	-1.35785	0.00155311
107983971	LOC107983971	lncRNA	-1.85083	0.0123776
105747689	LOC105747689	lncRNA	1.91392	0.0382341
105379580	LOC105379580	lncRNA	-3.49286	0.0267415
105379280	LOC105379280	lncRNA	-1.65559	0.00115649
105379272	LOC105379272	lncRNA	-2.13361	0.0158206
105379171	LOC105379171	lncRNA	-1.78568	0.0123646
105379152	LOC105379152	lncRNA	2.58576	0.00160345
105379099	LOC105379099	lncRNA	2.84186	0.0258954
105379050	LOC105379050	lncRNA	1.3985	0.0407396
105378967	LOC105378967	lncRNA	2.1083	0.01629
105378751	LOC105378751	lncRNA	-4.17623	3.88558e-06
105378663	LOC105378663	lncRNA	1.63446	0.0151084
105378605	LOC105378605	lncRNA	5.59269	0.0013306
105378604	LOC105378604	lncRNA	4.64115	9.13534e-22
105378593	LOC105378593	lncRNA	-2.5487	0.00683924
105378526	LOC105378526	lncRNA	-1.79969	0.0126368
105378515	LOC105378515	lncRNA	-4.62738	0.0205732
105378437	LOC105378437	lncRNA	-1.92144	0.0369376
105378415	LOC105378415	lncRNA	4.21249	0.000340746
105378360	LOC105378360	lncRNA	-1.67704	0.0415832
105378180	LOC105378180	lncRNA	-3.22672	0.0243298
105378036	LOC105378036	lncRNA	-4.71236	0.029797
105378029	LOC105378029	lncRNA	5.11345	8.17687e-11
105377989	LOC105377989	lncRNA	-1.70753	0.0235495
105377986	LOC105377986	lncRNA	-1.15717	0.000449102
105377979	LOC105377979	lncRNA	-1.98332	0.000115062
105377720	LOC105377720	lncRNA	4.77577	0.0282475
105377663	LOC105377663	lncRNA	-1.98446	0.0256616
105377599	LOC105377599	lncRNA	-2.42992	0.000562021
105377587	LOC105377587	lncRNA	2.67113	0.021286
105377567	LOC105377567	lncRNA	3.92413	1.45001e-06
105377509	LOC105377509	lncRNA	3.75367	1.45527e-06
105377505	LOC105377505	lncRNA	-5.26547	3.66738e-16
105377459	LOC105377459	lncRNA	1.12481	0.0112942
105377406	LOC105377406	lncRNA	-1.93529	0.0228758
105377402	LOC105377402	lncRNA	1.34519	0.0447698
105377321	LOC105377321	lncRNA	2.41668	9.21611e-05
105377319	LOC105377319	lncRNA	-1.49137	0.0308009
105377151	LOC105377151	lncRNA	5.89981	0.000192747
105377148	LOC105377148	lncRNA	-1.43376	0.048079
105377104	LOC105377104	lncRNA	-2.49984	0.00619473
105377035	LOC105377035	lncRNA	1.74633	0.0311822
105377023	LOC105377023	lncRNA	1.24687	0.00159991
105376917	LOC105376917	lncRNA	2.13271	0.0415555
105376767	LOC105376767	lncRNA	2.90302	0.0116617
105376611	LOC105376611	lncRNA	4.9307	0.0127114
105376481	LOC105376481	lncRNA	1.40753	0.0326863
105376476	LOC105376476	lncRNA	-4.33554	1.82387e-07
105376233	LOC105376233	lncRNA	-2.52401	0.0430369
105376232	LOC105376232	lncRNA	-2.99249	0.0461698
105376161	LOC105376161	lncRNA	-3.01198	2.23258e-05
105376126	LOC105376126	lncRNA	-4.04188	0.0401122
105376040	LOC105376040	lncRNA	-4.42953	0.0117124
105375987	LOC105375987	lncRNA	6.28592	2.31566e-05
105375981	LOC105375981	lncRNA	1.18441	0.0295844
105375909	LOC105375909	lncRNA	-3.1338	0.0178479
105375896	LOC105375896	lncRNA	1.73535	0.0279863
105375721	LOC105375721	lncRNA	2.17188	0.00858852
105375567	LOC105375567	lncRNA	-3.77778	8.05893e-06
105375566	LOC105375566	lncRNA	-1.68652	0.00106894
105375347	LOC105375347	lncRNA	2.05345	0.0216121
105375228	LOC105375228	lncRNA	1.27521	0.0476859
105375166	LOC105375166	lncRNA	-4.71242	6.00031e-10
105375103	LOC105375103	lncRNA	6.85786	3.53782e-07
105374931	LOC105374931	lncRNA	6.54583	3.21205e-06
105374746	LOC105374746	lncRNA	-2.55012	1.76671e-05
105374407	LOC105374407	lncRNA	1.45979	0.000637409
105374325	LOC105374325	lncRNA	4.01357	0.0261853
105374317	LOC105374317	lncRNA	3.04596	0.00278151
105374145	LOC105374145	lncRNA	1.77663	0.0473461
105373905	LOC105373905	lncRNA	-2.83588	0.0154584
105373903	LOC105373903	lncRNA	5.29616	0.00185561
105373813	LOC105373813	lncRNA	-3.28976	1.70939e-05
105373703	LOC105373703	lncRNA	4.63037	0.0172547
105373685	LOC105373685	lncRNA	3.01229	0.0013306
105373557	LOC105373557	lncRNA	2.98447	0.000344394
105373479	LOC105373479	lncRNA	4.14061	0.0329567
105373459	LOC105373459	lncRNA	6.44614	1.71502e-14
105373458	LOC105373458	lncRNA	4.26524	0.0022375
105373454	LOC105373454	lncRNA	3.3466	0.000642141
105373254	LOC105373254	lncRNA	-3.06326	0.013528
105373204	LOC105373204	lncRNA	1.42272	0.00582786
105373181	LOC105373181	lncRNA	2.9333	9.00365e-05
105373134	LOC105373134	lncRNA	-3.30084	1.85717e-07
105373106	LOC105373106	lncRNA	-4.15702	0.0489705
105372984	LOC105372984	lncRNA	-2.65453	0.0101219
105372802	LOC105372802	lncRNA	2.37084	0.0106076
105372801	LOC105372801	lncRNA	2.41325	0.00710805
105372791	LOC105372791	lncRNA	2.08663	0.0259505
105372767	LOC105372767	lncRNA	2.15048	0.00309838
105372703	LOC105372703	lncRNA	-1.36523	0.0406607
105372694	LOC105372694	lncRNA	2.16938	0.0107654
105372572	LOC105372572	lncRNA	2.47107	0.0170935
105372571	LOC105372571	lncRNA	2.37983	0.000215982
105372491	LOC105372491	lncRNA	4.8434	0.0255146
105372061	LOC105372061	lncRNA	6.22944	4.80963e-06
105371822	LOC105371822	lncRNA	-4.1492	0.0448901
105371816	LOC105371816	lncRNA	-2.99256	0.00162757
105371781	LOC105371781	lncRNA	3.65457	0.0194817
105371767	LOC105371767	lncRNA	-4.5716	0.0436681
105371382	LOC105371382	lncRNA	-2.91061	0.00112784
105371058	LOC105371058	lncRNA	-1.48078	0.0460934
105370994	LOC105370994	lncRNA	-2.81644	0.00940994
105370993	LOC105370993	lncRNA	-3.57553	0.000408779
105370991	LOC105370991	lncRNA	-2.42622	0.00402966
105370939	LOC105370939	lncRNA	1.38257	0.0354725
105370884	LOC105370884	lncRNA	5.63014	0.000117529
105370876	LOC105370876	lncRNA	-1.46702	0.0455017
105370672	LOC105370672	lncRNA	-1.77943	0.0429582
105370525	LOC105370525	lncRNA	2.34716	0.028773
105370380	LOC105370380	lncRNA	-2.53919	0.00311591
105370327	LOC105370327	lncRNA	-1.85094	0.0481844
105370297	LOC105370297	lncRNA	-1.46002	0.0321316
105370275	LOC105370275	lncRNA	3.60757	0.0318899
105370259	LOC105370259	lncRNA	-8.66462	1.56414e-11
105370195	LOC105370195	lncRNA	-2.38933	0.0142776
105369919	LOC105369919	lncRNA	2.25782	0.0353987
105369687	LOC105369687	lncRNA	5.15928	3.27591e-06
105369686	LOC105369686	lncRNA	4.72919	0.000118187
105369574	LOC105369574	lncRNA	1.97954	0.0358894
105369559	LOC105369559	lncRNA	-3.01254	0.00357857
105369513	LOC105369513	lncRNA	-4.70263	0.0452526
105369435	LOC105369435	lncRNA	3.34013	0.0110859
105369382	LOC105369382	lncRNA	4.0515	5.26781e-05
105369364	LOC105369364	lncRNA	1.88199	0.0463052
105369301	LOC105369301	lncRNA	-1.54135	0.00893082
105369151	LOC105369151	lncRNA	-2.37333	0.00175614
102724949	LOC102724949	lncRNA	-2.76066	0.00641671
102724881	LOC102724881	lncRNA	-2.37239	0.000225923
102724800	LOC102724800	lncRNA	1.62247	0.00148835
102724734	LOC102724734	lncRNA	-2.26212	0.0199226
102724637	LOC102724637	lncRNA	2.46196	0.000260213
102724566	LOC102724566	lncRNA	2.87233	0.000411795
102724489	LOC102724489	lncRNA	-4.82036	0.0325865
102724238	LOC102724238	lncRNA	-1.82313	0.00256013
102724210	LOC102724210	lncRNA	-2.86597	0.0133056
102723906	LOC102723906	lncRNA	-2.29328	0.000658044
102723862	LOC102723862	lncRNA	2.27426	0.00188128
102723741	LOC102723741	lncRNA	3.38074	0.0245987
102723716	LOC102723716	lncRNA	3.69618	5.38841e-07
102723694	LOC102723694	lncRNA	1.58517	0.0282016
102723678	LOC102723678	lncRNA	-3.1038	0.000527263
102723490	LOC102723490	lncRNA	2.15176	0.0320315
102723409	LOC102723409	lncRNA	-1.15343	0.0196329
102723403	LOC102723403	lncRNA	3.89785	0.000178002
101929727	LOC101929727	lncRNA	1.86347	0.0216294
101929667	LOC101929667	lncRNA	-1.48498	0.0465451
101929595	LOC101929595	lncRNA	2.49098	0.0444138
101929485	LOC101929485	lncRNA	1.41044	0.043623
101929201	LOC101929201	lncRNA	3.9149	7.08704e-05
101929124	LOC101929124	lncRNA	2.92239	0.0282631
101929057	LOC101929057	lncRNA	1.19989	0.0451831
101929028	LOC101929028	lncRNA	-4.25363	1.78654e-05
101928957	LOC101928957	lncRNA	3.3331	0.000204046
101928953	LOC101928953	lncRNA	-1.82886	0.00628731
101928834	LOC101928834	lncRNA	-3.69697	0.0116269
101928796	LOC101928796	lncRNA	1.6626	0.047888
101928731	LOC101928731	lncRNA	-3.6489	0.00011924
101928674	LOC101928674	lncRNA	1.57633	0.0289574
101928338	LOC101928338	lncRNA	6.29566	1.24718e-06
101928263	LOC101928263	lncRNA	2.75551	0.0206016
101928196	LOC101928196	lncRNA	5.01056	1.78864e-05
101928188	LOC101928188	lncRNA	-2.54561	4.31548e-06
101928177	LOC101928177	lncRNA	-2.48036	0.0217218
101928174	LOC101928174	lncRNA	1.48714	0.00781654
101928152	LOC101928152	lncRNA	2.44769	0.0110881
101928077	LOC101928077	lncRNA	2.83487	0.00403727
101928068	LOC101928068	lncRNA	-1.59284	7.11686e-06
101927947	LOC101927947	lncRNA	-1.66975	0.000906773
101927943	LOC101927943	lncRNA	-1.17005	0.00570916
101927935	LOC101927935	lncRNA	-4.31974	0.00925269
101927904	LOC101927904	lncRNA	-2.31966	3.91266e-05
101927751	LOC101927751	lncRNA	-1.66428	6.70679e-05
101927712	LOC101927712	lncRNA	3.44312	1.29356e-10
101927699	LOC101927699	lncRNA	-2.59656	0.00321898
101927646	LOC101927646	lncRNA	6.87778	1.28743e-18
101927538	LOC101927538	lncRNA	1.82165	0.0147702
101927417	LOC101927417	lncRNA	1.60692	0.0492236
101927394	LOC101927394	lncRNA	2.51626	0.0204312
101927366	LOC101927366	lncRNA	-2.94747	0.0222857
101927359	LOC101927359	lncRNA	2.45903	0.000140303
101927296	LOC101927296	lncRNA	5.42326	0.000675184
101927293	LOC101927293	lncRNA	-1.64376	0.0104708
101927272	LOC101927272	lncRNA	2.63076	0.00261608
101927263	LOC101927263	lncRNA	-1.89344	0.00708724
101926956	LOC101926956	lncRNA	-2.59552	1.18477e-06
100507351	LOC100507351	lncRNA	-2.14051	0.005159
100507336	LOC100507336	lncRNA	1.52676	0.00322298
100506731	LOC100506731	lncRNA	-1.83316	0.0272514
100506571	LOC100506571	lncRNA	-1.91752	0.00337451
100506497	LOC100506497	lncRNA	-3.4275	0.000284313
100506022	LOC100506022	lncRNA	-1.13794	0.0325195
100505774	LOC100505774	lncRNA	4.89065	0.000142076
100505501	LOC100505501	lncRNA	-2.64523	0.0374833
100505498	LOC100505498	lncRNA	-2.46829	0.000271252
100291105	LOC100291105	lncRNA	-4.12836	0.0175418
100289061	LOC100289061	lncRNA	2.20897	0.00794151
100287837	LOC100287837	lncRNA	-1.01387	0.000928657
100287387	LOC100287387	lncRNA	-1.31503	0.0175761
100132249	LOC100132249	lncRNA	-2.47369	0.0166124
100128653	LOC100128653	lncRNA	1.71308	0.043623
100128059	LOC100128059	lncRNA	3.19918	0.0275581
100126784	LOC100126784	lncRNA	1.88648	0.00227892
109729161	LNCSRLR	lncRNA	1.68959	0.0497653
100288181	LNCOC1	lncRNA	-1.57592	0.00684308
101929387	LMF1-AS1	lncRNA	-3.60327	4.07732e-05
101929866	LINC02597	lncRNA	4.97068	0.000308988
401585	LINC02595	lncRNA	1.72472	0.0285793
101927524	LINC02587	lncRNA	-2.5448	0.00313753
100506047	LINC02580	lncRNA	-1.47369	1.05306e-06
110806285	LINC02561	lncRNA	-1.63747	0.0226179
105378147	LINC02519	lncRNA	-2.04222	4.83362e-07
100506393	LINC02398	lncRNA	3.50245	3.42082e-06
101927653	LINC02388	lncRNA	-5.42528	1.65876e-05
101930452	LINC02367	lncRNA	-2.34152	0.0334703
101927505	LINC02348	lncRNA	-2.55439	0.005457
101928478	LINC02269	lncRNA	4.26244	1.39839e-05
101927153	LINC02207	lncRNA	6.81695	0.000449171
101927740	LINC02202	lncRNA	-1.24162	0.00157615
102724344	LINC02188	lncRNA	2.40974	0.000493552
102467224	LINC02147	lncRNA	-2.16428	0.0322207
100996345	LINC02140	lncRNA	1.95528	0.0449518
400624	LINC01973	lncRNA	3.92332	0.0363479
105372030	LINC01894	lncRNA	-2.64543	0.0171473
100507073	LINC01798	lncRNA	5.57788	0.000964562
102724312	LINC01770	lncRNA	-1.61627	0.0314905
284825	LINC01697	lncRNA	2.66697	0.00443681
101928751	LINC01657	lncRNA	3.91645	0.0433707
154386	LINC01600	lncRNA	1.05078	0.0281051
100505718	LINC01592	lncRNA	-2.3769	2.66706e-13
100506119	LINC01503	lncRNA	-1.53311	0.00258724
103695365	LINC01435	lncRNA	3.31186	0.0217218
100132501	LINC01415	lncRNA	-2.00429	0.0135152
106144584	LINC01290	lncRNA	2.15709	0.00235971
101927586	LINC01271	lncRNA	2.42976	0.0420814
284751	LINC01270	lncRNA	1.93025	0.00814723
400456	LINC01197	lncRNA	-2.96605	1.17927e-10
399829	LINC01168	lncRNA	-3.23919	0.0297563
339524	LINC01140	lncRNA	-2.91945	4.35935e-06
440894	LINC01123	lncRNA	1.22425	0.0171919
102724224	LINC01117	lncRNA	-2.27244	0.00131322
151009	LINC01106	lncRNA	1.31064	0.0215378
101927994	LINC01087	lncRNA	-3.80951	0.00081235
100507584	LINC01016	lncRNA	-3.68447	1.42062e-07
100506380	LINC01006	lncRNA	-1.9554	0.0136663
399844	LINC01002	lncRNA	1.85382	0.0194911
440556	LINC00982	lncRNA	3.07811	2.02139e-12
401074	LINC00960	lncRNA	1.90551	0.0282475
100271702	LINC00940	lncRNA	2.3849	0.0261853
145820	LINC00924	lncRNA	-2.37713	3.7706e-06
283876	LINC00921	lncRNA	-1.03024	0.0125009
285286	LINC00877	lncRNA	-4.56073	5.97915e-13
729678	LINC00847	lncRNA	-1.08942	0.0441317
645206	LINC00693	lncRNA	2.58541	1.15142e-05
152024	LINC00691	lncRNA	4.0632	0.0434596
154822	LINC00689	lncRNA	1.77231	0.0122903
283624	LINC00641	lncRNA	1.02616	0.0423617
728855	LINC00623	lncRNA	1.66515	0.0133852
646324	LINC00607	lncRNA	-1.80827	0.0179961
440132	LINC00545	lncRNA	1.77626	0.0376522
284185	LINC00482	lncRNA	-2.30577	0.034723
643365	LINC00452	lncRNA	-1.3991	0.0138474
283487	LINC00346	lncRNA	1.51573	0.000115581
29931	LINC00312	lncRNA	2.72333	0.000728506
387111	LINC00222	lncRNA	1.7268	0.0351037
193629	LINC00189	lncRNA	2.55613	0.019387
644714	LIMD1-AS1	lncRNA	1.8298	0.0487587
100287902	LGALS8-AS1	lncRNA	2.17875	0.015839
151534	LBX2-AS1	lncRNA	-2.07509	0.0142338
359822	KCNIP4-IT1	lncRNA	-5.41661	0.00137453
100885789	IFNG-AS1	lncRNA	2.38813	0.0190396
105372274	HSPC102	lncRNA	5.6728	0.0133439
100874365	HOXC-AS3	lncRNA	-5.98926	0.000152452
100874364	HOXC-AS2	lncRNA	-3.16273	0.0171261
100874366	HOXC13-AS	lncRNA	-4.61155	0.0466761
285943	HOXA-AS2	lncRNA	1.87764	0.00614774
221883	HOXA11-AS	lncRNA	-9.55535	1.80046e-13
100874323	HOXA10-AS	lncRNA	-2.48336	0.0149941
100506311	HOTAIRM1	lncRNA	1.13984	0.018773
100124700	HOTAIR	lncRNA	-8.62114	2.88402e-13
100288198	HMGN3-AS1	lncRNA	-1.38072	0.00508621
10866	HCP5	lncRNA	-2.49493	2.57617e-06
283902	HCCAT5	lncRNA	3.91564	5.68714e-05
401022	HAGLR	lncRNA	-2.21016	0.0314556
100506314	GPRC5D-AS1	lncRNA	6.51422	1.61541e-17
100861519	GDNF-AS1	lncRNA	-1.57431	0.0297437
100506834	GAS1RR	lncRNA	-1.81745	1.26557e-05
100505592	GAPLINC	lncRNA	2.0582	0.00345584
84793	FOXD2-AS1	lncRNA	1.38712	0.0264438
101927703	FOXCUT	lncRNA	6.57011	1.09466e-09
401105	FLJ42393	lncRNA	2.20054	0.0493078
100528031	FKBP1A-SDCBP2	lncRNA	-1.98148	0.00925269
101927075	FGF10-AS1	lncRNA	-2.71829	0.000124487
100128385	FAM225B	lncRNA	-3.01722	0.000590504
286333	FAM225A	lncRNA	-1.88028	0.00647667
285505	FAM198B-AS1	lncRNA	2.43875	4.78389e-08
100996541	FAM157C	lncRNA	2.1844	4.83504e-05
728262	FAM157A	lncRNA	1.55523	0.00847361
100144602	EPHA5-AS1	lncRNA	-2.49481	0.0223714
196047	EMX2OS	lncRNA	-1.7111	9.05188e-07
285987	DLX6-AS1	lncRNA	-4.79958	7.55228e-17
64150	DIO3OS	lncRNA	-1.88328	7.04202e-07
138948	DBH-AS1	lncRNA	-2.10334	0.00961808
112597	CYTOR	lncRNA	2.35191	0.00269014
107984504	CPNE8-AS1	lncRNA	2.34775	0.0103169
441009	CPEB2-DT	lncRNA	2.82282	0.00184047
100506915	CHRM3-AS2	lncRNA	3.47264	0.00465528
100144603	CHKB-DT	lncRNA	-1.77322	0.00461594
102723320	CERS3-AS1	lncRNA	2.38349	0.00047971
100130418	CECR7	lncRNA	-1.53137	0.00116726
100131193	CCDC183-AS1	lncRNA	-1.06882	0.00805244
101929110	CASC18	lncRNA	2.91556	0.000390283
100132159	CALML3-AS1	lncRNA	1.55308	0.0151129
100131825	CADM3-AS1	lncRNA	-3.14568	1.26786e-08
404665	CACTIN-AS1	lncRNA	-1.01927	0.048394
414318	C9orf106	lncRNA	-1.41324	0.0384047
147276	C18orf15	lncRNA	1.59075	0.0333109
100302650	BRE-AS1	lncRNA	3.10427	1.84395e-05
100528022	BLOC1S1-RDH5	lncRNA	-1.10553	0.0327006
618	BCYRN1	lncRNA	-2.10342	0.000687973
440465	BAIAP2-DT	lncRNA	-1.45823	0.0306922
100130776	AGAP2-AS1	lncRNA	-1.50244	0.047087
574406	ADAMTSL4-AS1	lncRNA	2.22059	0.00727006
100128640	ACVR2B-AS1	lncRNA	-1.19111	0.0388763
642477	642477	lncRNA	-2.04121	0.0476712
129790	129790	lncRNA	-2.05724	6.42963e-05
