## Supplemental figures and tables for "Integrative Multi-omics Approach Reveals the Molecular Characterization and Differences of ECM-PI3K-Akt Pathway among Coronary Artery Bypass Grafting Conduits with Clinical Implications": Supplementary Table S4.xls.xlsx

### Sheet: Table S7-SV-VS-RA-DEmRNA
Supplementary Table S4. Differentially expressed mRNAs in RA-SV
Gene ID	Gene Symbol	Type	log2 (RA/SVG)	Qvalue (SVG-vs-RA)
50964	SOST	mRNA	9.40073	6.79861e-18
50859	SPOCK3	mRNA	7.03931	1.51359e-05
10216	PRG4	mRNA	6.96683	6.93935e-07
5105	PCK1	mRNA	6.18322	0.000271074
2571	GAD1	mRNA	6.0744	0.00026945
55600	ITLN1	mRNA	5.83733	6.43697e-14
6096	RORB	mRNA	5.81875	5.8797e-37
55521	TRIM36	mRNA	5.79451	1.47992e-36
57834	CYP4F11	mRNA	5.78376	0.000158803
57687	VAT1L	mRNA	5.72755	5.56404e-15
2740	GLP1R	mRNA	5.58362	2.39177e-08
90134	KCNH7	mRNA	5.58082	2.0167e-09
160728	SLC5A8	mRNA	5.56021	0.0392425
130399	ACVR1C	mRNA	5.52053	6.10272e-29
5083	PAX9	mRNA	5.49346	2.37707e-16
57144	PAK5	mRNA	5.46566	1.32512e-06
127	ADH4	mRNA	5.28952	0.0162187
64579	NDST4	mRNA	5.23634	0.0099227
8789	FBP2	mRNA	5.17004	0.00865962
81285	OR51E2	mRNA	5.09985	1.35807e-31
59352	LGR6	mRNA	5.04059	2.45406e-37
117156	SCGB3A2	mRNA	4.8605	0.0381055
1747	DLX3	mRNA	4.8057	1.82909e-09
2700	GJA3	mRNA	4.79828	0.0431046
10586	MAB21L2	mRNA	4.75544	2.29327e-11
84530	SRRM4	mRNA	4.67952	0.000204267
6910	TBX5	mRNA	4.6789	1.5723e-08
143503	OR51E1	mRNA	4.60618	2.4178e-18
579	NKX3-2	mRNA	4.60144	0.0153307
27123	DKK2	mRNA	4.56201	6.98275e-14
341277	OVCH2	mRNA	4.56106	2.37253e-05
91683	SYT12	mRNA	4.47404	6.02792e-21
8342	HIST1H2BM	mRNA	4.39245	0.0293991
176	ACAN	mRNA	4.25115	5.02748e-20
196446	MYRFL	mRNA	4.21382	5.47554e-09
479	ATP12A	mRNA	4.20008	0.00332518
53904	MYO3A	mRNA	4.18802	6.31625e-28
4547	MTTP	mRNA	4.17131	2.40377e-08
1474	CST6	mRNA	4.14403	0.000923194
146395	GSG1L	mRNA	4.11481	0.0013818
80274	SCUBE1	mRNA	4.00127	0.000209702
8490	RGS5	mRNA	3.98446	1.99537e-47
8092	ALX1	mRNA	3.97711	0.000164542
8842	PROM1	mRNA	3.94447	2.89973e-08
57471	ERMN	mRNA	3.88908	2.55114e-11
140578	CHODL	mRNA	3.85347	2.65721e-05
93166	PRDM6	mRNA	3.76094	3.65108e-59
9370	ADIPOQ	mRNA	3.73663	0.0114157
27151	CPAMD8	mRNA	3.658	1.08069e-08
2153	F5	mRNA	3.64773	9.39025e-09
388662	SLC6A17	mRNA	3.63303	1.67126e-17
342667	STAC2	mRNA	3.58903	3.04717e-08
148	ADRA1A	mRNA	3.5533	3.54925e-12
3485	IGFBP2	mRNA	3.55079	1.4623e-12
59084	ENPP5	mRNA	3.52007	8.82118e-08
57057	TBX20	mRNA	3.50454	0.00237222
60529	ALX4	mRNA	3.45016	9.40297e-07
390664	C1QTNF8	mRNA	3.42735	0.0215527
9892	SNAP91	mRNA	3.42571	4.24722e-05
6563	SLC14A1	mRNA	3.41803	6.99266e-12
859	CAV3	mRNA	3.39776	0.0094602
101928841	LOC101928841	mRNA	3.38809	1.62853e-13
26032	SUSD5	mRNA	3.29832	3.23864e-15
497190	CLEC18B	mRNA	3.29601	0.002494
79785	RERGL	mRNA	3.29176	0.00178424
78986	DUSP26	mRNA	3.26229	3.09293e-08
5801	PTPRR	mRNA	3.25444	5.41551e-05
9628	RGS6	mRNA	3.25324	9.17335e-08
79981	FRMD1	mRNA	3.24648	0.000125553
112609	MRAP2	mRNA	3.24375	2.00644e-08
348093	RBPMS2	mRNA	3.22946	1.728e-24
100526832	PHOSPHO2-KLHL23	mRNA	3.2282	0.00288181
1305	COL13A1	mRNA	3.22101	7.62637e-11
26289	AK5	mRNA	3.21737	7.81512e-05
23040	MYT1L	mRNA	3.21333	8.90063e-19
80309	SPHKAP	mRNA	3.19237	0.00555009
8972	MGAM	mRNA	3.18848	2.96534e-13
92421	CHMP4C	mRNA	3.13667	3.69037e-07
285	ANGPT2	mRNA	3.13639	2.34789e-14
286499	FAM133A	mRNA	3.11182	2.43776e-08
10584	COLEC10	mRNA	3.08354	0.000413884
7052	TGM2	mRNA	3.08259	3.08606e-09
4982	TNFRSF11B	mRNA	3.03161	1.52493e-10
9108	MTMR7	mRNA	3.00698	3.32208e-05
827	CAPN6	mRNA	2.99078	0.00138736
26033	ATRNL1	mRNA	2.96445	1.49677e-05
4314	MMP3	mRNA	2.96192	0.0485363
83714	NRIP2	mRNA	2.93037	2.91067e-11
390205	LRRC10B	mRNA	2.90095	1.81269e-05
340419	RSPO2	mRNA	2.87799	0.00166297
3270	HRC	mRNA	2.82938	0.000563997
9595	CYTIP	mRNA	2.81211	1.74849e-21
55117	SLC6A15	mRNA	2.79574	0.0142648
4973	OLR1	mRNA	2.78387	0.00375745
3598	IL13RA2	mRNA	2.78024	0.0385625
83543	AIF1L	mRNA	2.77909	2.46146e-06
10040	TOM1L1	mRNA	2.7788	1.34047e-14
5228	PGF	mRNA	2.77436	9.18621e-12
286753	TRARG1	mRNA	2.75988	1.63736e-10
9671	WSCD2	mRNA	2.75747	0.00104775
552	AVPR1A	mRNA	2.74201	4.32464e-10
2670	GFAP	mRNA	2.72827	0.0222258
7222	TRPC3	mRNA	2.72344	5.29422e-11
338	APOB	mRNA	2.68105	9.02475e-09
51378	ANGPT4	mRNA	2.67727	5.26559e-05
114827	FHAD1	mRNA	2.67047	0.00842452
140469	MYO3B	mRNA	2.60387	0.000101271
23025	UNC13A	mRNA	2.60041	0.0335776
2843	GPR20	mRNA	2.59171	0.000616955
27284	SULT1B1	mRNA	2.58573	0.0162187
341350	OVCH1	mRNA	2.57383	1.83307e-06
5346	PLIN1	mRNA	2.57262	0.0362215
7757	ZNF208	mRNA	2.57184	1.33327e-05
6590	SLPI	mRNA	2.56313	0.0101418
6345	SRL	mRNA	2.56044	4.32464e-10
57624	NYAP2	mRNA	2.5266	0.00114548
342035	GLDN	mRNA	2.50249	1.45109e-07
5733	PTGER3	mRNA	2.49293	1.82039e-29
1295	COL8A1	mRNA	2.48964	7.41744e-13
84894	LINGO1	mRNA	2.48548	7.21676e-07
1357	CPA1	mRNA	2.47947	0.00403853
8395	PIP5K1B	mRNA	2.4608	0.000195229
221692	PHACTR1	mRNA	2.4579	3.15424e-17
11096	ADAMTS5	mRNA	2.44413	4.13159e-10
1812	DRD1	mRNA	2.43841	0.000176504
55890	GPRC5C	mRNA	2.43343	3.76943e-11
941	CD80	mRNA	2.4189	0.04275
163223	ZNF676	mRNA	2.40769	5.32872e-06
57633	LRRN1	mRNA	2.3973	0.00104027
57575	PCDH10	mRNA	2.39607	5.4314e-07
222865	TMEM130	mRNA	2.38661	3.14387e-05
83857	TMTC1	mRNA	2.36311	1.12995e-11
5143	PDE4C	mRNA	2.33225	0.000734643
8715	NOL4	mRNA	2.32717	0.00103559
2890	GRIA1	mRNA	2.31721	0.00109643
9537	TP53I11	mRNA	2.31427	4.48355e-05
284	ANGPT1	mRNA	2.31307	0.00178503
55089	SLC38A4	mRNA	2.30652	0.00470151
11095	ADAMTS8	mRNA	2.29663	1.43036e-05
57571	CARNS1	mRNA	2.29112	0.000185093
2246	FGF1	mRNA	2.27972	6.14942e-07
55314	TMEM144	mRNA	2.26474	1.15125e-15
779	CACNA1S	mRNA	2.2469	0.0419963
107984851	LOC107984851	mRNA	2.23953	0.0184084
3855	KRT7	mRNA	2.23259	0.00848639
387755	INSC	mRNA	2.22752	0.000142356
283417	DPY19L2	mRNA	2.22732	6.67496e-09
9229	DLGAP1	mRNA	2.19365	0.000476993
6751	SSTR1	mRNA	2.19295	0.00242729
4883	NPR3	mRNA	2.18479	1.94281e-07
1310	COL19A1	mRNA	2.17651	1.01619e-05
2702	GJA5	mRNA	2.15319	1.41661e-07
158326	FREM1	mRNA	2.1509	2.06796e-05
3760	KCNJ3	mRNA	2.14686	0.0176743
2620	GAS2	mRNA	2.14671	0.000374065
3099	HK2	mRNA	2.14193	0.0334627
84900	RNFT2	mRNA	2.1379	1.99794e-05
88	ACTN2	mRNA	2.13355	0.0261174
4133	MAP2	mRNA	2.12724	5.34709e-17
4885	NPTX2	mRNA	2.12259	0.000596973
255631	COL24A1	mRNA	2.12161	0.0259054
7166	TPH1	mRNA	2.11201	0.00346291
8470	SORBS2	mRNA	2.11148	1.48533e-09
9457	FHL5	mRNA	2.10042	3.09736e-05
170689	ADAMTS15	mRNA	2.0898	2.4256e-14
135295	SRSF12	mRNA	2.08932	0.0219247
3351	HTR1B	mRNA	2.08341	0.000170052
349136	WDR86	mRNA	2.0687	0.0303287
33	ACADL	mRNA	2.05976	1.19859e-11
348174	CLEC18A	mRNA	2.05745	2.16181e-07
339512	CCDC190	mRNA	2.05339	0.0022853
347902	AMIGO2	mRNA	2.0498	2.44896e-10
8671	SLC4A4	mRNA	2.0482	6.88377e-11
55619	DOCK10	mRNA	2.04778	1.84519e-11
3360	HTR4	mRNA	2.02808	0.000256209
399694	SHC4	mRNA	2.02039	0.000164614
284434	NWD1	mRNA	2.01931	0.0425224
6402	SELL	mRNA	1.99959	7.10538e-05
3737	KCNA2	mRNA	1.98667	0.00327199
286223	C9orf47	mRNA	1.97944	1.01074e-05
266722	HS6ST3	mRNA	1.97449	0.00465725
157574	FBXO16	mRNA	1.96807	4.0278e-07
283310	OTOGL	mRNA	1.96192	0.000473292
390594	KBTBD13	mRNA	1.95927	0.000276182
347252	IGFBPL1	mRNA	1.95834	0.0102101
202151	RANBP3L	mRNA	1.94791	0.0177371
10687	PNMA2	mRNA	1.93533	0.000351005
401494	HACD4	mRNA	1.93461	6.57105e-05
6641	SNTB1	mRNA	1.93289	1.07844e-10
340359	KLHL38	mRNA	1.91693	3.10148e-05
27328	PCDH11X	mRNA	1.91317	7.47073e-08
11082	ESM1	mRNA	1.90532	0.0419963
80303	EFHD1	mRNA	1.89463	3.66833e-10
2560	GABRB1	mRNA	1.87714	0.00312806
6331	SCN5A	mRNA	1.86504	0.0173839
4488	MSX2	mRNA	1.86334	0.00352219
3732	CD82	mRNA	1.86305	0.00128263
2487	FRZB	mRNA	1.8577	0.00828661
126374	WTIP	mRNA	1.84387	0.000478316
123036	TC2N	mRNA	1.84073	0.036566
1111	CHEK1	mRNA	1.83742	4.33304e-06
59277	NTN4	mRNA	1.82597	1.34827e-06
5350	PLN	mRNA	1.81802	0.0126464
3547	IGSF1	mRNA	1.81552	0.00446927
22936	ELL2	mRNA	1.81383	7.5521e-06
10631	POSTN	mRNA	1.809	9.59712e-05
57188	ADAMTSL3	mRNA	1.80447	8.8402e-08
1417	CRYBB3	mRNA	1.78879	0.00550021
7442	TRPV1	mRNA	1.77505	6.11407e-05
2296	FOXC1	mRNA	1.77196	1.82267e-11
4603	MYBL1	mRNA	1.76865	7.98098e-08
7980	TFPI2	mRNA	1.76347	0.00161911
7504	XK	mRNA	1.75283	1.44351e-05
3690	ITGB3	mRNA	1.74135	0.00848639
8633	UNC5C	mRNA	1.73541	8.47952e-11
125113	KRT222	mRNA	1.7255	0.0177215
143686	SESN3	mRNA	1.7092	0.000164542
9848	MFAP3L	mRNA	1.6975	1.32714e-06
5077	PAX3	mRNA	1.69196	0.0348982
51232	CRIM1	mRNA	1.68968	1.50401e-12
1356	CP	mRNA	1.67753	7.03584e-06
5774	PTPN3	mRNA	1.65851	1.15166e-05
56937	PMEPA1	mRNA	1.65845	1.90623e-08
388523	ZNF728	mRNA	1.65406	0.00372925
7045	TGFBI	mRNA	1.65083	0.0062577
5648	MASP1	mRNA	1.63889	0.0165516
340895	MALRD1	mRNA	1.62051	0.0147202
1946	EFNA5	mRNA	1.61233	0.00159131
8292	COLQ	mRNA	1.59039	0.00920448
55713	ZNF334	mRNA	1.5884	0.0332366
7552	ZNF711	mRNA	1.58577	0.000410381
79668	PARP8	mRNA	1.57343	5.32181e-07
63976	PRDM16	mRNA	1.5582	9.6623e-06
2701	GJA4	mRNA	1.55037	0.00146434
5165	PDK3	mRNA	1.54512	2.92105e-15
3037	HAS2	mRNA	1.52861	0.000147922
5063	PAK3	mRNA	1.52773	8.93713e-05
864	RUNX3	mRNA	1.52618	0.0190491
3202	HOXA5	mRNA	1.51816	0.0211514
7434	VIPR2	mRNA	1.50203	1.76042e-08
5337	PLD1	mRNA	1.5011	0.000270433
51559	NT5DC3	mRNA	1.49451	1.41178e-06
1903	S1PR3	mRNA	1.49101	0.00168189
80000	GREB1L	mRNA	1.48321	0.000557338
347404	LANCL3	mRNA	1.48063	0.0107843
81491	GPR63	mRNA	1.47822	2.16674e-06
51313	FAM198B	mRNA	1.47746	9.18363e-09
84451	MAP3K21	mRNA	1.47206	0.0207545
65010	SLC26A6	mRNA	1.46281	3.00551e-07
27330	RPS6KA6	mRNA	1.46242	0.000490969
84913	ATOH8	mRNA	1.45743	2.15692e-07
10276	NET1	mRNA	1.45358	0.0125297
2306	FOXD2	mRNA	1.4488	0.0165055
4948	OCA2	mRNA	1.44082	0.000591798
2888	GRB14	mRNA	1.43161	0.00872603
6444	SGCD	mRNA	1.42979	0.00403853
23031	MAST3	mRNA	1.42278	0.00327199
6909	TBX2	mRNA	1.41752	0.000159454
3953	LEPR	mRNA	1.416	0.0264849
6526	SLC5A3	mRNA	1.40889	0.00309134
6304	SATB1	mRNA	1.39716	2.88205e-09
338645	LUZP2	mRNA	1.39234	0.00108346
7412	VCAM1	mRNA	1.38437	0.026763
11010	GLIPR1	mRNA	1.38391	0.0169463
55691	FRMD4A	mRNA	1.37421	0.000412896
26230	TIAM2	mRNA	1.37197	0.0014448
79642	ARSJ	mRNA	1.35028	0.00689705
4232	MEST	mRNA	1.34674	0.000138994
22998	LIMCH1	mRNA	1.34544	4.2751e-05
139411	PTCHD1	mRNA	1.34314	0.00363103
80816	ASXL3	mRNA	1.33704	0.000367086
83259	PCDH11Y	mRNA	1.33583	0.0411296
117178	SSX2IP	mRNA	1.33421	0.000773421
4093	SMAD9	mRNA	1.32718	8.93057e-05
3717	JAK2	mRNA	1.31548	1.69751e-05
9368	SLC9A3R1	mRNA	1.29669	0.000374065
23254	KAZN	mRNA	1.29189	0.0108395
337876	CHSY3	mRNA	1.29091	0.0295519
8515	ITGA10	mRNA	1.282	0.00364351
25827	FBXL2	mRNA	1.28143	6.89183e-05
51560	RAB6B	mRNA	1.27935	0.00653665
7976	FZD3	mRNA	1.2735	8.70141e-05
5136	PDE1A	mRNA	1.26502	0.0302302
6403	SELP	mRNA	1.26319	0.00700367
6509	SLC1A4	mRNA	1.25324	0.00571425
100505573	INAFM2	mRNA	1.2522	0.00275292
114907	FBXO32	mRNA	1.2515	0.00787304
1464	CSPG4	mRNA	1.24633	2.16076e-06
158135	TTLL11	mRNA	1.24434	0.0115763
1373	CPS1	mRNA	1.24425	2.47902e-06
3675	ITGA3	mRNA	1.24	0.000531123
81	ACTN4	mRNA	1.23591	0.000840734
8654	PDE5A	mRNA	1.23479	0.00109306
50862	RNF141	mRNA	1.23313	0.0166802
6653	SORL1	mRNA	1.23173	0.00817613
51363	CHST15	mRNA	1.2288	0.020224
79875	THSD4	mRNA	1.22856	0.000430199
140862	ISM1	mRNA	1.22193	0.00134909
25924	MYRIP	mRNA	1.21641	0.00366234
57194	ATP10A	mRNA	1.21468	6.04892e-06
4430	MYO1B	mRNA	1.21233	0.02888
57460	PPM1H	mRNA	1.20843	0.000414443
65065	NBEAL1	mRNA	1.20753	0.000228846
9096	TBX18	mRNA	1.20487	0.00348011
9627	SNCAIP	mRNA	1.19956	0.00591025
3082	HGF	mRNA	1.19692	2.53972e-06
7772	ZNF229	mRNA	1.19476	0.0111389
339745	SPOPL	mRNA	1.19434	0.0182644
1004	CDH6	mRNA	1.18927	0.000376724
5217	PFN2	mRNA	1.18879	0.0398561
5358	PLS3	mRNA	1.18459	0.0447033
5793	PTPRG	mRNA	1.17784	0.00361446
93587	TRMT10A	mRNA	1.17508	0.0398561
5139	PDE3A	mRNA	1.17471	5.17258e-05
9455	HOMER2	mRNA	1.17254	0.00550021
4059	BCAM	mRNA	1.16664	0.00185119
3205	HOXA9	mRNA	1.1651	0.00193725
388630	TRABD2B	mRNA	1.16391	0.00662206
132014	IL17RE	mRNA	1.1631	0.0288894
6907	TBL1X	mRNA	1.15446	4.24722e-05
23037	PDZD2	mRNA	1.15244	0.0423659
167681	PRSS35	mRNA	1.14744	0.0431326
442319	ZNF727	mRNA	1.14413	0.0165541
10203	CALCRL	mRNA	1.13963	0.0164504
2331	FMOD	mRNA	1.12647	0.0164684
57580	PREX1	mRNA	1.12363	0.00127426
214	ALCAM	mRNA	1.11666	0.0407745
8935	SKAP2	mRNA	1.11228	0.00154337
23236	PLCB1	mRNA	1.10655	0.02888
5129	CDK18	mRNA	1.10434	0.0176743
80005	DOCK5	mRNA	1.10429	0.0448747
1122	CHML	mRNA	1.09367	0.0298773
117177	RAB3IP	mRNA	1.08377	0.000138124
124989	EFCAB13	mRNA	1.08067	0.0309728
84144	SYDE2	mRNA	1.06668	0.000374071
3685	ITGAV	mRNA	1.04651	0.0073853
23498	HAAO	mRNA	1.02779	0.0448276
23240	TMEM131L	mRNA	1.02439	3.71081e-05
5602	MAPK10	mRNA	1.02102	0.0301296
51196	PLCE1	mRNA	1.01893	0.000540101
1021	CDK6	mRNA	1.0102	8.80556e-05
1298	COL9A2	mRNA	1.00871	0.0384836
127435	PODN	mRNA	-1.00152	0.0209061
9687	GREB1	mRNA	-1.00235	0.02888
54331	GNG2	mRNA	-1.00919	0.0296405
9569	GTF2IRD1	mRNA	-1.01303	0.00301428
2157	F8	mRNA	-1.01782	0.00272095
10498	CARM1	mRNA	-1.02112	0.0401023
10052	GJC1	mRNA	-1.02164	0.0232402
57478	USP31	mRNA	-1.02665	0.00356558
140706	CCM2L	mRNA	-1.03566	0.0247802
91373	UAP1L1	mRNA	-1.04607	0.0148554
79683	ZDHHC14	mRNA	-1.04835	0.00307055
23281	MTUS2	mRNA	-1.04882	0.037545
56963	RGMA	mRNA	-1.05217	0.00554526
56171	DNAH7	mRNA	-1.06802	0.0469605
23452	ANGPTL2	mRNA	-1.07616	0.0390631
50650	ARHGEF3	mRNA	-1.0859	0.00135851
81563	C1orf21	mRNA	-1.0869	5.91142e-05
3745	KCNB1	mRNA	-1.09008	0.00131965
117581	TWIST2	mRNA	-1.09065	0.0198341
5583	PRKCH	mRNA	-1.09248	0.0211514
2313	FLI1	mRNA	-1.09819	0.00248708
9145	SYNGR1	mRNA	-1.10427	0.0314729
57134	MAN1C1	mRNA	-1.11155	0.00331817
7057	THBS1	mRNA	-1.11607	0.0187614
84446	BRSK1	mRNA	-1.11683	0.0294533
2534	FYN	mRNA	-1.11755	0.00804531
64359	NXN	mRNA	-1.12813	3.76736e-05
445328	ARHGEF35	mRNA	-1.12857	0.0378324
54567	DLL4	mRNA	-1.13538	0.0438858
114815	SORCS1	mRNA	-1.13728	0.0255728
26153	KIF26A	mRNA	-1.14074	0.0481324
64221	ROBO3	mRNA	-1.14112	0.0295145
147495	APCDD1	mRNA	-1.15285	0.0113648
57731	SPTBN4	mRNA	-1.15642	0.037956
3673	ITGA2	mRNA	-1.15917	0.000561063
9672	SDC3	mRNA	-1.16035	0.0106139
56977	STOX2	mRNA	-1.16807	0.00470151
5155	PDGFB	mRNA	-1.17849	0.0094602
126129	CPT1C	mRNA	-1.17951	0.0347121
3299	HSF4	mRNA	-1.18099	0.00122998
3801	KIFC3	mRNA	-1.18122	0.0377133
57182	ANKRD50	mRNA	-1.18684	2.06111e-05
79661	NEIL1	mRNA	-1.18801	0.0197896
344787	ZNF860	mRNA	-1.19213	0.0389741
79802	HHIPL2	mRNA	-1.19663	0.0462137
9501	RPH3AL	mRNA	-1.19805	0.0493474
148979	GLIS1	mRNA	-1.19983	0.0443331
84206	MEX3B	mRNA	-1.20186	0.0239414
79845	RNF122	mRNA	-1.20188	0.0457742
134265	AFAP1L1	mRNA	-1.2035	6.05845e-05
25960	ADGRA2	mRNA	-1.20651	4.31361e-06
170371	TMEM273	mRNA	-1.20756	0.00148149
105369205	LOC105369205	mRNA	-1.20971	0.0473416
54756	IL17RD	mRNA	-1.21423	0.000753675
84552	PARD6G	mRNA	-1.21645	0.00111833
9658	ZNF516	mRNA	-1.21902	0.00235381
56967	C14orf132	mRNA	-1.224	0.00352505
57462	MYORG	mRNA	-1.2247	0.0487081
114757	CYGB	mRNA	-1.22975	0.00327199
54922	RASIP1	mRNA	-1.23384	0.00247903
284297	SSC5D	mRNA	-1.23589	0.0355028
55225	RAVER2	mRNA	-1.23786	0.00397825
108	ADCY2	mRNA	-1.24014	0.0259406
5618	PRLR	mRNA	-1.24325	0.0132323
27242	TNFRSF21	mRNA	-1.24332	0.0109557
56243	KIAA1217	mRNA	-1.24393	0.0398561
1645	AKR1C1	mRNA	-1.24416	0.03871
53358	SHC3	mRNA	-1.24731	0.0289069
6712	SPTBN2	mRNA	-1.24972	0.0352814
10411	RAPGEF3	mRNA	-1.25262	0.00611037
125111	GJD3	mRNA	-1.26295	0.0149911
5064	PALM	mRNA	-1.26742	0.0375004
79705	LRRK1	mRNA	-1.28274	0.00877302
5152	PDE9A	mRNA	-1.28815	0.0065632
138311	FAM69B	mRNA	-1.28816	0.00103559
23507	LRRC8B	mRNA	-1.29049	0.00352505
3488	IGFBP5	mRNA	-1.29518	9.59057e-05
8313	AXIN2	mRNA	-1.29754	0.00207634
26873	OPLAH	mRNA	-1.30643	0.0193199
23242	COBL	mRNA	-1.30759	0.033492
160622	GRASP	mRNA	-1.3118	0.00472392
441478	NRARP	mRNA	-1.31579	0.0305438
9365	KL	mRNA	-1.31699	0.00307516
55450	CAMK2N1	mRNA	-1.32115	0.0028077
57469	PNMA8B	mRNA	-1.32288	0.0194713
7102	TSPAN7	mRNA	-1.32311	0.00516984
6714	SRC	mRNA	-1.32401	9.83323e-05
116987	AGAP1	mRNA	-1.328	6.60416e-06
9026	HIP1R	mRNA	-1.32927	1.76656e-05
84969	TOX2	mRNA	-1.32975	0.0303287
4010	LMX1B	mRNA	-1.33488	0.0432576
10529	NEBL	mRNA	-1.3369	0.00958869
255877	BCL6B	mRNA	-1.33719	0.0111816
1293	COL6A3	mRNA	-1.34033	0.0165581
148808	MFSD4A	mRNA	-1.34299	0.00472707
29958	DMGDH	mRNA	-1.3449	0.0050322
126282	TNFAIP8L1	mRNA	-1.34915	0.00651909
285195	SLC9A9	mRNA	-1.35192	0.0362215
2152	F3	mRNA	-1.35246	0.0280216
1600	DAB1	mRNA	-1.35308	0.0371324
1969	EPHA2	mRNA	-1.354	0.00058506
2004	ELK3	mRNA	-1.35513	0.00370484
6258	RXRG	mRNA	-1.3596	0.0254356
474344	GIMAP6	mRNA	-1.3696	0.0334627
83483	PLVAP	mRNA	-1.37261	0.0438491
170691	ADAMTS17	mRNA	-1.37599	0.00446807
64410	KLHL25	mRNA	-1.3779	0.00060493
2899	GRIK3	mRNA	-1.37824	0.00903535
55790	CSGALNACT1	mRNA	-1.38448	7.28619e-06
57758	SCUBE2	mRNA	-1.38566	0.0073853
154661	RUNDC3B	mRNA	-1.38597	0.00730122
79772	MCTP1	mRNA	-1.38823	1.61389e-05
54898	ELOVL2	mRNA	-1.39094	0.0136907
6536	SLC6A9	mRNA	-1.39547	8.4097e-05
4129	MAOB	mRNA	-1.40049	0.00123032
29775	CARD10	mRNA	-1.40634	0.000139684
79742	CXorf36	mRNA	-1.4139	0.0437999
167465	ZNF366	mRNA	-1.41419	0.00168189
57608	JCAD	mRNA	-1.41443	1.75161e-05
10391	CORO2B	mRNA	-1.41755	0.0281434
2274	FHL2	mRNA	-1.42473	0.000185093
641700	ECSCR	mRNA	-1.42838	0.0133853
84166	NLRC5	mRNA	-1.42841	0.0399968
83394	PITPNM3	mRNA	-1.42994	0.00653665
27350	APOBEC3C	mRNA	-1.43771	0.000141347
84293	PRXL2A	mRNA	-1.45158	0.00123225
22899	ARHGEF15	mRNA	-1.45207	0.00327199
5010	CLDN11	mRNA	-1.45429	0.000318297
84439	HHIPL1	mRNA	-1.46288	0.00060493
11037	STON1	mRNA	-1.46668	0.000571306
3955	LFNG	mRNA	-1.48088	0.00329015
10417	SPON2	mRNA	-1.48587	0.0214544
353500	BMP8A	mRNA	-1.49093	0.0147983
3909	LAMA3	mRNA	-1.49936	0.000151275
6517	SLC2A4	mRNA	-1.50175	0.0435398
4147	MATN2	mRNA	-1.50614	0.0132737
7481	WNT11	mRNA	-1.50854	0.00555009
3134	HLA-F	mRNA	-1.5094	0.042113
441027	TMEM150C	mRNA	-1.51672	0.00020488
10044	SH2D3C	mRNA	-1.52378	0.0141437
28514	DLL1	mRNA	-1.53199	0.000270183
10458	BAIAP2	mRNA	-1.5353	0.000476993
392255	GDF6	mRNA	-1.54072	0.0196902
125488	TTC39C	mRNA	-1.54147	6.54855e-05
124359	CDYL2	mRNA	-1.54369	8.82118e-08
10610	ST6GALNAC2	mRNA	-1.55273	0.00204643
54538	ROBO4	mRNA	-1.55417	6.45365e-09
3691	ITGB4	mRNA	-1.55441	6.98275e-14
4281	MID1	mRNA	-1.55709	7.30195e-07
11035	RIPK3	mRNA	-1.56273	0.00247718
84733	CBX2	mRNA	-1.56827	0.0468892
57125	PLXDC1	mRNA	-1.57221	0.000157979
51673	TPPP3	mRNA	-1.57335	0.0264915
51705	EMCN	mRNA	-1.57602	9.35826e-05
2775	GNAO1	mRNA	-1.57748	0.0201505
8447	DOC2B	mRNA	-1.57892	0.000891315
2719	GPC3	mRNA	-1.57937	0.0384406
1620	BRINP1	mRNA	-1.58553	0.000816307
124976	SPNS2	mRNA	-1.58926	0.0445794
7732	RNF112	mRNA	-1.59691	6.22408e-07
8622	PDE8B	mRNA	-1.60041	0.000772731
7025	NR2F1	mRNA	-1.60133	0.00013503
53826	FXYD6	mRNA	-1.60146	0.0186374
202333	CMYA5	mRNA	-1.60839	0.00480163
22915	MMRN1	mRNA	-1.61008	0.00207634
2159	F10	mRNA	-1.61429	0.0248632
51162	EGFL7	mRNA	-1.6165	7.15786e-09
4324	MMP15	mRNA	-1.62114	0.00535301
57616	TSHZ3	mRNA	-1.6231	7.0684e-07
65009	NDRG4	mRNA	-1.62587	0.000229862
84179	SLC49A3	mRNA	-1.6264	0.000757341
2687	GGT5	mRNA	-1.63089	0.0070222
81553	FAM49A	mRNA	-1.63143	3.03375e-09
1952	CELSR2	mRNA	-1.6383	0.00200168
22859	ADGRL1	mRNA	-1.63846	0.000198112
79927	FAM110D	mRNA	-1.63852	0.000993929
285313	IGSF10	mRNA	-1.64123	1.03454e-07
126969	SLC44A3	mRNA	-1.64372	0.016259
27075	TSPAN13	mRNA	-1.65124	0.005012
4684	NCAM1	mRNA	-1.6566	0.0205751
113146	AHNAK2	mRNA	-1.65885	1.28617e-06
114884	OSBPL10	mRNA	-1.66241	1.03044e-06
127602	DNAH14	mRNA	-1.6662	0.0100676
8828	NRP2	mRNA	-1.66856	2.92925e-07
7448	VTN	mRNA	-1.67025	0.019594
1942	EFNA1	mRNA	-1.67389	9.40398e-05
729085	FAM198A	mRNA	-1.69167	0.0028077
57526	PCDH19	mRNA	-1.69602	0.000238416
5260	PHKG1	mRNA	-1.69891	0.00125916
3875	KRT18	mRNA	-1.69974	0.00852222
187	APLNR	mRNA	-1.70054	0.0458344
55966	AJAP1	mRNA	-1.7033	0.0142858
8877	SPHK1	mRNA	-1.70353	0.0283173
23555	TSPAN15	mRNA	-1.70728	5.79262e-05
55930	MYO5C	mRNA	-1.70753	9.59712e-05
359845	RFLNB	mRNA	-1.71546	0.0315853
79953	SYNDIG1	mRNA	-1.71636	0.000373829
57211	ADGRG6	mRNA	-1.72192	1.85439e-05
4070	TACSTD2	mRNA	-1.72688	0.0104765
2171	FABP5	mRNA	-1.73019	0.027415
107984862	LOC107984862	mRNA	-1.73344	0.00208148
6324	SCN1B	mRNA	-1.73752	0.00193572
223117	SEMA3D	mRNA	-1.7396	4.64177e-06
55340	GIMAP5	mRNA	-1.74228	0.00678975
338773	TMEM119	mRNA	-1.74558	6.28449e-05
55504	TNFRSF19	mRNA	-1.74844	0.000108501
2050	EPHB4	mRNA	-1.76385	3.35059e-05
51365	PLA1A	mRNA	-1.76883	0.027666
83595	SOX7	mRNA	-1.77726	0.000112291
9464	HAND2	mRNA	-1.77864	0.0402313
4248	MGAT3	mRNA	-1.78217	0.00852222
283383	ADGRD1	mRNA	-1.78572	3.32208e-05
80258	EFHC2	mRNA	-1.7871	0.00743349
3090	HIC1	mRNA	-1.79268	2.99391e-05
8854	ALDH1A2	mRNA	-1.79499	0.000789118
3625	INHBB	mRNA	-1.80301	1.00579e-05
2049	EPHB3	mRNA	-1.80334	0.00196816
57165	GJC2	mRNA	-1.80512	0.00695384
5754	PTK7	mRNA	-1.81108	0.000779248
767	CA8	mRNA	-1.81387	0.0398561
5729	PTGDR	mRNA	-1.82281	0.00039104
131583	FAM43A	mRNA	-1.82352	6.50973e-06
23743	BHMT2	mRNA	-1.82565	0.00691294
347735	SERINC2	mRNA	-1.82789	0.0166997
10846	PDE10A	mRNA	-1.84772	0.000825467
84978	FRMD5	mRNA	-1.86548	0.0016866
9796	PHYHIP	mRNA	-1.87127	0.0220771
51308	REEP2	mRNA	-1.87528	0.00375745
64478	CSMD1	mRNA	-1.89946	0.0162365
4862	NPAS2	mRNA	-1.89994	7.49833e-06
105373989	LOC105373989	mRNA	-1.90665	0.00479134
64084	CLSTN2	mRNA	-1.9092	0.000478316
9620	CELSR1	mRNA	-1.91416	0.000374731
65268	WNK2	mRNA	-1.91668	0.00239137
50649	ARHGEF4	mRNA	-1.91745	0.00961737
221687	RNF182	mRNA	-1.92168	0.0231322
147463	ANKRD29	mRNA	-1.92837	1.11873e-06
112268232	LOC112268232	mRNA	-1.92939	0.00178503
253152	EPHX4	mRNA	-1.93594	0.00387019
5138	PDE2A	mRNA	-1.94122	6.45758e-08
728215	FAM155A	mRNA	-1.94432	0.00133965
7223	TRPC4	mRNA	-1.94698	1.41178e-06
5593	PRKG2	mRNA	-1.94868	0.00148149
196883	ADCY4	mRNA	-1.94871	0.00101635
23475	QPRT	mRNA	-1.95134	8.28071e-05
25759	SHC2	mRNA	-1.95791	0.0026529
9715	FAM131B	mRNA	-1.96096	0.00378334
29091	STXBP6	mRNA	-1.96676	5.74152e-07
10268	RAMP3	mRNA	-1.96701	0.000410381
23671	TMEFF2	mRNA	-1.97873	0.00753991
9920	KBTBD11	mRNA	-1.9862	5.92734e-05
9890	PLPPR4	mRNA	-1.99177	8.77007e-06
4582	MUC1	mRNA	-2.00207	4.72564e-06
10501	SEMA6B	mRNA	-2.00565	7.35076e-05
145258	GSC	mRNA	-2.01347	0.026763
140686	WFDC3	mRNA	-2.02156	0.025928
139065	SLITRK4	mRNA	-2.02379	0.000647279
4842	NOS1	mRNA	-2.03504	0.0399104
8510	MMP23B	mRNA	-2.03934	0.0182644
60482	SLC5A7	mRNA	-2.04079	0.043039
1368	CPM	mRNA	-2.05756	0.000201121
27115	PDE7B	mRNA	-2.06498	6.78765e-05
1776	DNASE1L3	mRNA	-2.06593	1.39496e-07
201191	SAMD14	mRNA	-2.07476	7.62982e-07
28231	SLCO4A1	mRNA	-2.07647	0.000262911
6474	SHOX2	mRNA	-2.08654	5.0552e-05
54221	SNTG2	mRNA	-2.09152	0.000654308
63982	ANO3	mRNA	-2.0967	0.000348499
92340	PRR29	mRNA	-2.10138	0.00459397
9127	P2RX6	mRNA	-2.10315	3.40805e-05
2044	EPHA5	mRNA	-2.10894	0.00026945
57528	KCTD16	mRNA	-2.11342	0.0028377
55068	ENOX1	mRNA	-2.11409	3.01152e-07
1805	DPT	mRNA	-2.11599	0.0345036
554	AVPR2	mRNA	-2.12207	7.25597e-06
152	ADRA2C	mRNA	-2.13318	0.0244054
100133301	100133301	mRNA	-2.13851	0.0448276
79825	EFCC1	mRNA	-2.14915	0.00698611
81849	ST6GALNAC5	mRNA	-2.15657	0.000493415
11131	CAPN11	mRNA	-2.16186	0.00540039
66000	TMEM108	mRNA	-2.16609	0.00835046
6338	SCNN1B	mRNA	-2.16742	0.00917404
116039	OSR2	mRNA	-2.18039	1.32382e-05
2847	MCHR1	mRNA	-2.18426	0.0257929
3355	HTR1F	mRNA	-2.18718	0.00072849
79083	MLPH	mRNA	-2.19561	2.0883e-11
114801	TMEM200A	mRNA	-2.19571	4.84816e-14
414332	LCN10	mRNA	-2.1958	0.0313322
5104	SERPINA5	mRNA	-2.19789	0.00693675
79937	CNTNAP3	mRNA	-2.20487	9.86148e-07
389333	PROB1	mRNA	-2.24526	0.000905916
388849	CCDC188	mRNA	-2.26047	0.00743661
56892	TCIM	mRNA	-2.27609	3.69037e-07
84701	COX4I2	mRNA	-2.2832	0.00740569
55806	HR	mRNA	-2.29469	1.83307e-06
3751	KCND2	mRNA	-2.29708	3.97782e-06
6566	SLC16A1	mRNA	-2.31783	1.0661e-06
93145	OLFM2	mRNA	-2.31802	0.00360211
79816	TLE6	mRNA	-2.34736	0.000689965
4222	MEOX1	mRNA	-2.35981	0.00299321
147372	CCBE1	mRNA	-2.36873	0.000737137
2660	MSTN	mRNA	-2.37639	0.00370949
2532	ACKR1	mRNA	-2.37826	0.00332518
7089	TLE2	mRNA	-2.37989	2.10838e-14
117283	IP6K3	mRNA	-2.41016	0.023474
2256	FGF11	mRNA	-2.41432	7.03584e-06
55351	STK32B	mRNA	-2.4233	5.73296e-06
55808	ST6GALNAC1	mRNA	-2.43599	0.00112364
8614	STC2	mRNA	-2.44351	8.46306e-06
163933	FAM43B	mRNA	-2.44723	0.0488603
6506	SLC1A2	mRNA	-2.45029	6.98826e-05
494470	RNF165	mRNA	-2.45534	0.000967542
388135	INSYN1	mRNA	-2.46113	1.16036e-07
221395	ADGRF5	mRNA	-2.47621	6.50973e-06
643338	C15orf62	mRNA	-2.48125	0.02565
9722	NOS1AP	mRNA	-2.48887	3.22594e-13
5738	PTGFRN	mRNA	-2.50572	4.13159e-10
6330	SCN4B	mRNA	-2.50842	6.14132e-10
6092	ROBO2	mRNA	-2.52613	3.8735e-10
158062	LCN6	mRNA	-2.52826	0.0128802
1674	DES	mRNA	-2.54546	0.00129482
341880	SLC35F4	mRNA	-2.5598	1.16036e-07
6358	CCL14	mRNA	-2.58101	0.00228012
153572	IRX2	mRNA	-2.60582	0.00353657
81618	ITM2C	mRNA	-2.60715	0.000317777
400793	C1orf226	mRNA	-2.61647	2.865e-15
342979	PALM3	mRNA	-2.61713	0.0102053
644943	RASSF10	mRNA	-2.61814	0.00439306
6473	SHOX	mRNA	-2.63011	0.00122688
3880	KRT19	mRNA	-2.63379	0.00107341
1800	DPEP1	mRNA	-2.66503	0.0399968
23255	MTCL1	mRNA	-2.67047	4.32464e-10
8988	HSPB3	mRNA	-2.67778	0.000324302
3222	HOXC5	mRNA	-2.68948	6.33181e-05
9363	RAB33A	mRNA	-2.69106	0.0198643
771	CA12	mRNA	-2.69742	0.00218997
4137	MAPT	mRNA	-2.70229	2.5093e-09
85415	RHPN2	mRNA	-2.73935	0.00125689
359	AQP2	mRNA	-2.74141	0.0447233
3223	HOXC6	mRNA	-2.74387	2.4757e-10
57338	JPH3	mRNA	-2.76164	0.0209084
10669	CGREF1	mRNA	-2.76216	7.74273e-05
199964	TMEM61	mRNA	-2.76265	2.14997e-05
3221	HOXC4	mRNA	-2.76971	7.65573e-06
2977	GUCY1A2	mRNA	-2.78956	4.28913e-12
85443	DCLK3	mRNA	-2.79361	0.02565
26468	LHX6	mRNA	-2.81807	3.97782e-06
8707	B3GALT2	mRNA	-2.85065	4.49069e-13
400120	SERTM1	mRNA	-2.86291	0.000789118
55365	TMEM176A	mRNA	-2.88923	2.59825e-07
55859	BEX1	mRNA	-2.90308	0.0238394
7276	TTR	mRNA	-2.90326	0.0398585
9745	ZNF536	mRNA	-2.9409	2.01669e-19
134	ADORA1	mRNA	-2.96682	8.69993e-06
340578	DCAF12L2	mRNA	-2.97709	2.82107e-06
30811	HUNK	mRNA	-3.02346	0.000254138
79983	POF1B	mRNA	-3.06165	0.000982874
590	BCHE	mRNA	-3.06469	6.1203e-07
10642	IGF2BP1	mRNA	-3.10157	0.00250346
90187	EMILIN3	mRNA	-3.15214	0.00555459
317762	CCDC85C	mRNA	-3.15423	8.88112e-20
9002	F2RL3	mRNA	-3.18135	0.00741308
6752	SSTR2	mRNA	-3.19448	2.57509e-12
10699	CORIN	mRNA	-3.20277	6.96963e-07
10406	WFDC2	mRNA	-3.2336	0.00154713
23138	N4BP3	mRNA	-3.25401	2.83411e-06
24141	LAMP5	mRNA	-3.32442	0.0108793
338328	GPIHBP1	mRNA	-3.33396	9.36223e-09
170692	ADAMTS18	mRNA	-3.34672	2.63199e-13
100170841	EPOP	mRNA	-3.37382	0.00712829
1750	DLX6	mRNA	-3.38494	0.00843066
4693	NDP	mRNA	-3.41039	0.0314729
53905	DUOX1	mRNA	-3.4449	0.00995925
6939	TCF15	mRNA	-3.44731	0.0154289
84525	HOPX	mRNA	-3.49621	3.14174e-06
139221	MUM1L1	mRNA	-3.52375	9.80993e-06
91156	IGFN1	mRNA	-3.55097	4.05299e-09
5455	POU3F3	mRNA	-3.56159	0.000118995
26585	GREM1	mRNA	-3.58746	0.000358124
4487	MSX1	mRNA	-3.61949	2.4178e-18
5730	PTGDS	mRNA	-3.65681	2.35085e-07
128434	VSTM2L	mRNA	-3.65751	0.0276141
242	ALOX12B	mRNA	-3.66206	0.00502344
10371	SEMA3A	mRNA	-3.66759	2.37749e-09
28959	TMEM176B	mRNA	-3.68461	3.65952e-11
338872	C1QTNF9	mRNA	-3.70479	0.00130509
148252	DIRAS1	mRNA	-3.74883	7.10538e-05
27199	OXGR1	mRNA	-3.7609	0.00011201
1001	CDH3	mRNA	-3.76567	1.02758e-05
9865	TRIL	mRNA	-3.77991	3.14691e-14
4978	OPCML	mRNA	-3.78875	2.53843e-06
400258	C14orf180	mRNA	-3.82906	8.43972e-05
339366	ADAMTSL5	mRNA	-3.90778	1.16395e-09
65217	PCDH15	mRNA	-3.96763	0.00406636
115701	ALPK2	mRNA	-3.98775	0.00619215
126326	GIPC3	mRNA	-4.16974	5.16574e-16
106821730	BUB1B-PAK6	mRNA	-4.19616	0.00407473
79822	ARHGAP28	mRNA	-4.20409	8.18794e-37
60676	PAPPA2	mRNA	-4.21359	6.49724e-28
4321	MMP12	mRNA	-4.21407	0.0070222
5009	OTC	mRNA	-4.2278	4.56513e-06
118461	C10orf71	mRNA	-4.24032	9.1244e-07
9362	CPNE6	mRNA	-4.24326	7.23894e-06
6545	SLC7A4	mRNA	-4.26164	1.21419e-06
63827	BCAN	mRNA	-4.26389	0.0426927
3781	KCNN2	mRNA	-4.32837	2.60099e-07
11075	STMN2	mRNA	-4.33652	2.18679e-06
94233	OPN4	mRNA	-4.36372	0.0372745
256158	HMCN2	mRNA	-4.36372	2.53386e-19
56062	KLHL4	mRNA	-4.37769	1.09061e-24
139170	DCAF12L1	mRNA	-4.45981	4.10369e-06
64388	GREM2	mRNA	-4.58471	1.9178e-09
150921	TCF23	mRNA	-4.6732	0.0326483
9515	STXBP5L	mRNA	-4.71001	5.91749e-09
25884	CHRDL2	mRNA	-4.74173	0.0163116
2823	GPM6A	mRNA	-4.77725	1.48285e-30
107984512	LOC107984512	mRNA	-4.82306	0.0203459
3645	INSRR	mRNA	-4.88383	0.0398561
1002	CDH4	mRNA	-4.91833	7.81731e-15
374569	ASPG	mRNA	-5.03533	2.80615e-09
25907	TMEM158	mRNA	-5.10093	2.68077e-10
745	MYRF	mRNA	-5.18916	1.42883e-14
360205	PRAC2	mRNA	-5.19896	0.0130921
5307	PITX1	mRNA	-5.30698	4.25948e-11
2019	EN1	mRNA	-5.33087	3.55981e-29
653781	POTEJ	mRNA	-5.40033	0.00841543
10481	HOXB13	mRNA	-5.55491	0.0003629
83895	KRTAP1-5	mRNA	-5.67002	0.0308582
58524	DMRT3	mRNA	-5.70646	1.22681e-05
3225	HOXC9	mRNA	-5.79901	3.44724e-18
3224	HOXC8	mRNA	-6.15334	1.81384e-08
4920	ROR2	mRNA	-6.19929	1.54345e-27
84107	ZIC4	mRNA	-6.33809	0.00555459
57628	DPP10	mRNA	-6.34485	3.26162e-05
140458	ASB5	mRNA	-6.53111	1.26297e-05
3229	HOXC13	mRNA	-6.54143	8.45227e-06
6492	SIM1	mRNA	-6.55835	2.39058e-10
6588	SLN	mRNA	-6.87845	0.036505
3757	KCNH2	mRNA	-6.89942	1.41842e-40
3226	HOXC10	mRNA	-7.07567	9.77315e-18
5522	PPP2R2C	mRNA	-7.09557	3.23864e-15
1501	CTNND2	mRNA	-7.15247	4.28822e-15
100526740	ATP5MF-PTCD1	mRNA	-7.87026	1.5723e-08
3228	HOXC12	mRNA	-8.00693	4.13159e-10
3227	HOXC11	mRNA	-8.02637	1.42395e-09
6818	SULT1A3	mRNA	-9.09636	1.62853e-13
