## Supplemental figures and tables for "Integrative Multi-omics Approach Reveals the Molecular Characterization and Differences of ECM-PI3K-Akt Pathway among Coronary Artery Bypass Grafting Conduits with Clinical Implications": Supplementary Table S5.xls.xlsx

### Sheet: SV-VS-RA-DElncRNA
Supplementary Table S5. Differentially expressed lncRNAs in RA-SV
Gene ID	Gene Symbol	Type	log2 (RA/SVG)	Qvalue (SVG-vs-RA)
100124700	HOTAIR	lncRNA	-9.52233	7.80709e-16
105377505	LOC105377505	lncRNA	-6.78626	1.13347e-17
105370259	LOC105370259	lncRNA	-6.27679	1.30749e-15
100874365	HOXC-AS3	lncRNA	-6.16804	0.000139031
105374357	LOC105374357	lncRNA	-5.81224	0.00516984
101927935	LOC101927935	lncRNA	-5.79334	0.00133965
100874364	HOXC-AS2	lncRNA	-5.78454	0.000281703
105378515	LOC105378515	lncRNA	-5.5285	0.00727366
107985075	LOC107985075	lncRNA	-5.45559	0.0260516
100874363	HOXC-AS1	lncRNA	-5.27881	0.00639739
105376110	LOC105376110	lncRNA	-5.21869	0.0311633
105376476	LOC105376476	lncRNA	-5.05532	7.02545e-08
101927653	LINC02388	lncRNA	-4.87754	5.35034e-06
285286	LINC00877	lncRNA	-4.85445	1.4247e-11
107984113	LOC107984113	lncRNA	-4.73026	5.53026e-09
107986020	LOC107986020	lncRNA	-4.00461	5.90204e-09
101928731	LOC101928731	lncRNA	-3.75864	1.71018e-05
102724949	LOC102724949	lncRNA	-3.74351	6.78062e-06
105378751	LOC105378751	lncRNA	-3.7248	0.000351642
101927505	LINC02348	lncRNA	-3.72395	2.62866e-06
105377104	LOC105377104	lncRNA	-3.33158	0.000275133
101928399	LINC01679	lncRNA	-3.18997	0.0201505
105375567	LOC105375567	lncRNA	-3.16968	0.000212238
100507584	LINC01016	lncRNA	-3.12486	3.70684e-05
101927994	LINC01087	lncRNA	-3.11617	0.00265788
100506497	LOC100506497	lncRNA	-2.82473	0.000275473
285987	DLX6-AS1	lncRNA	-2.57466	2.03954e-06
105373254	LOC105373254	lncRNA	-2.56556	0.0438491
100505929	LINC01549	lncRNA	-2.55119	0.0223272
101929028	LOC101929028	lncRNA	-2.54098	0.00114548
107984591	LOC107984591	lncRNA	-2.4634	0.0448276
618	BCYRN1	lncRNA	-2.32461	0.0073853
101927904	LOC101927904	lncRNA	-2.32421	2.45783e-05
10866	HCP5	lncRNA	-2.27649	1.49042e-06
107985746	LOC107985746	lncRNA	-2.261	0.0225729
105371816	LOC105371816	lncRNA	-2.19209	0.00628113
105373813	LOC105373813	lncRNA	-2.09093	0.00321269
440101	FLJ12825	lncRNA	-1.9699	0.0158931
100996485	C5orf66	lncRNA	-1.9537	0.00376754
105378147	LINC02519	lncRNA	-1.88707	0.000260541
105373585	LOC105373585	lncRNA	-1.82775	0.037438
107986163	LOC107986163	lncRNA	-1.81985	6.96312e-08
105373134	LOC105373134	lncRNA	-1.81736	0.0202865
105375566	LOC105375566	lncRNA	-1.68421	0.00393828
101928188	LOC101928188	lncRNA	-1.66043	0.0152711
151534	LBX2-AS1	lncRNA	-1.63535	0.0432554
101927075	FGF10-AS1	lncRNA	-1.55036	0.0444122
102724881	LOC102724881	lncRNA	-1.54333	0.0146198
107986251	LINC02600	lncRNA	-1.51673	0.00932355
101927293	LOC101927293	lncRNA	-1.47247	0.0312158
100505718	LINC01592	lncRNA	-1.43233	8.69993e-06
100287387	LOC100287387	lncRNA	-1.37669	0.0126616
100505495	PCAT19	lncRNA	-1.33603	0.00559792
100506834	GAS1RR	lncRNA	-1.30273	0.0154145
196047	EMX2OS	lncRNA	-1.10258	0.000139535
101927751	LOC101927751	lncRNA	-1.00474	0.0129447
101928334	LOC101928334	lncRNA	1.04856	0.0244054
388685	LINC01138	lncRNA	1.05615	0.0342209
101929340	LOC101929340	lncRNA	1.09479	0.00506611
100507336	LOC100507336	lncRNA	1.26182	0.0151374
285954	INHBA-AS1	lncRNA	1.29084	0.0126464
255130	IGFBP7-AS1	lncRNA	1.33697	0.000821144
107986419	LOC107986419	lncRNA	1.34293	0.00994064
101928570	LOC101928570	lncRNA	1.46904	0.0305666
100507639	LINC02432	lncRNA	1.47924	0.0199955
100506314	GPRC5D-AS1	lncRNA	1.52544	0.0485171
101929534	LOC101929534	lncRNA	1.54993	0.0284611
100188953	LINC00092	lncRNA	1.57202	0.0395658
107986015	LOC107986015	lncRNA	1.5827	0.00157732
105374029	LOC105374029	lncRNA	1.59402	0.0477615
112268109	LOC112268109	lncRNA	1.59559	0.0199701
145694	LOC145694	lncRNA	1.6021	0.0438082
114036	LINC00310	lncRNA	1.63786	0.00193205
107985967	LOC107985967	lncRNA	1.65191	0.0392929
84793	FOXD2-AS1	lncRNA	1.66281	0.00354657
101927152	SAMMSON	lncRNA	1.66859	0.0172049
105378967	LOC105378967	lncRNA	1.68677	0.0303287
105369919	LOC105369919	lncRNA	1.69025	0.0107533
285505	FAM198B-AS1	lncRNA	1.70262	0.00258786
105371011	LINC02351	lncRNA	1.70814	4.32056e-06
105377862	LOC105377862	lncRNA	1.7407	0.0134778
100873979	RBMS3-AS3	lncRNA	1.7461	0.000492465
105379050	LOC105379050	lncRNA	1.82768	0.00349822
101927777	SATB1-AS1	lncRNA	1.86675	0.00663613
100507403	LOC100507403	lncRNA	1.86975	0.000524743
101929485	LOC101929485	lncRNA	1.92586	0.036505
105378796	LOC105378796	lncRNA	1.93132	0.0395658
105372539	LOC105372539	lncRNA	1.95854	0.0264915
196475	RMST	lncRNA	1.96124	0.00356185
107986874	LOC107986874	lncRNA	2.00182	0.00352219
112268280	LOC112268280	lncRNA	2.03889	0.0203459
105377864	LOC105377864	lncRNA	2.08438	0.00152988
101927359	LOC101927359	lncRNA	2.18498	0.000478316
101927414	LOC101927414	lncRNA	2.22675	0.011971
285043	LINC01936	lncRNA	2.24539	0.00218997
102724566	LOC102724566	lncRNA	2.31454	0.000445284
107987108	LOC107987108	lncRNA	2.44434	0.0147057
105372190	LOC105372190	lncRNA	2.50224	7.60586e-07
105376592	LOC105376592	lncRNA	2.64025	9.91551e-05
105374005	LOC105374005	lncRNA	2.65005	0.000763078
440556	LINC00982	lncRNA	2.71624	7.91248e-08
107985674	LOC107985674	lncRNA	2.79875	0.000500619
105376591	LOC105376591	lncRNA	2.82775	1.32714e-06
102724214	LOC102724214	lncRNA	2.851	0.000158803
645206	LINC00693	lncRNA	2.8592	5.32181e-07
105374007	LOC105374007	lncRNA	2.91945	0.00160288
105379152	LOC105379152	lncRNA	2.94991	4.20551e-05
105373711	LOC105373711	lncRNA	3.05858	0.00238782
101927417	LOC101927417	lncRNA	3.06404	4.20143e-06
101927115	LINC01933	lncRNA	3.12981	0.00185119
339535	LINC01139	lncRNA	3.16263	4.47937e-16
103752585	RORB-AS1	lncRNA	3.17342	5.08592e-08
107984737	LOC107984737	lncRNA	3.18131	4.20387e-10
105377982	LOC105377982	lncRNA	3.18212	0.003405
100128317	LOC100128317	lncRNA	3.19213	3.34838e-10
105372863	LOC105372863	lncRNA	3.19618	0.0462137
105370960	LOC105370960	lncRNA	3.21597	0.000593595
105370767	LOC105370767	lncRNA	3.23404	0.00263595
150378	FLJ30901	lncRNA	3.24223	0.0181526
283902	HCCAT5	lncRNA	3.35909	0.00114376
100506393	LINC02398	lncRNA	3.40165	1.76328e-07
105375951	LOC105375951	lncRNA	3.40403	0.023357
105373654	LOC105373654	lncRNA	3.42088	5.74043e-05
105370534	LOC105370534	lncRNA	3.45099	0.0142102
101928196	LOC101928196	lncRNA	3.47369	0.0462137
107986325	LOC107986325	lncRNA	3.61909	0.000586949
100506915	CHRM3-AS2	lncRNA	3.66844	0.00752804
107987281	LOC107987281	lncRNA	3.74279	0.000340115
105377509	LOC105377509	lncRNA	3.902	2.07119e-09
107986012	LOC107986012	lncRNA	4.17765	0.0277589
100885789	IFNG-AS1	lncRNA	4.28098	2.05241e-11
105369686	LOC105369686	lncRNA	4.50875	1.54696e-07
105369687	LOC105369687	lncRNA	4.52627	0.000123254
101927296	LOC101927296	lncRNA	4.57363	0.0175337
101927922	LINC01479	lncRNA	4.58977	0.000164692
101927646	LOC101927646	lncRNA	4.67555	3.84877e-08
105374931	LOC105374931	lncRNA	4.8891	0.00463726
105378810	LOC105378810	lncRNA	4.93317	0.042176
105373358	LOC105373358	lncRNA	4.96747	0.0161466
105373459	LOC105373459	lncRNA	4.97644	1.68178e-07
105377151	LOC105377151	lncRNA	5.28172	0.0177114
101928338	LOC101928338	lncRNA	5.3824	0.000531191
105378029	LOC105378029	lncRNA	5.47109	5.71375e-15
107986618	LOC107986618	lncRNA	5.4979	0.00153496
105370455	LOC105370455	lncRNA	5.6034	0.000955568
107985223	LOC107985223	lncRNA	5.67845	4.52454e-18
112268471	LOC112268471	lncRNA	5.75987	0.0164984
100529264	RAB4B-EGLN2	lncRNA	5.77328	0.00331149
641516	KC6	lncRNA	6.00698	0.000251506
105370453	LOC105370453	lncRNA	6.38982	8.15318e-05
105373479	LOC105373479	lncRNA	7.00906	7.91248e-08
105373712	LOC105373712	lncRNA	8.22326	4.47936e-10
