## Supplemental figures and tables for "Integrative Multi-omics Approach Reveals the Molecular Characterization and Differences of ECM-PI3K-Akt Pathway among Coronary Artery Bypass Grafting Conduits with Clinical Implications": Supplementary Table S6.xls.xlsx

### Sheet: Supplementary Table S6.xls
Supplementary Table S6. Differentially expressed circRNAs in RA-SV
Gene ID	Gene Symbol	Type	log2 (RA/SVG)	Qvalue (SVG-vs-RA)
hsa_circ_0053986	hsa_circ_0053986	circRNA	2.13216	0.00599901
hsa_circ_0058096	hsa_circ_0058096	circRNA	1.09488	0.0274303
hsa_circ_0013143	hsa_circ_0013143	circRNA	-1.73273	0.000376012
hsa_circ_0053964	hsa_circ_0053964	circRNA	1.5691	0.0044013
hsa_circ_0015066	hsa_circ_0015066	circRNA	4.11233	1.3296e-22
hsa_circ_0096757	hsa_circ_0096757	circRNA	-7.56711	6.61275e-07
hsa_circ_0078937	hsa_circ_0078937	circRNA	-1.14218	0.00338104
hsa_circ_0053981	hsa_circ_0053981	circRNA	1.65831	5.42609e-07
hsa_circ_0054000	hsa_circ_0054000	circRNA	7.13812	3.11564e-05
hsa_circ_0103911	hsa_circ_0103911	circRNA	6.8878	0.00121254
hsa_circ_0053956	hsa_circ_0053956	circRNA	1.4199	0.000785409
hsa_circ_0136413	hsa_circ_0136413	circRNA	6.48388	0.0388822
hsa_circ_0034504	hsa_circ_0034504	circRNA	-1.21885	0.00784706
hsa_circ_0053985	hsa_circ_0053985	circRNA	1.92459	5.07808e-06
hsa_circ_0054022	hsa_circ_0054022	circRNA	1.69821	2.00387e-06
hsa_circ_0044458	hsa_circ_0044458	circRNA	1.20034	0.0395034
hsa_circ_0017536	hsa_circ_0017536	circRNA	-1.21842	0.0386398
hsa_circ_0001152	hsa_circ_0001152	circRNA	-1.4407	0.0251532
hsa_circ_0019779	hsa_circ_0019779	circRNA	1.18835	0.0157806
hsa_circ_0047229	hsa_circ_0047229	circRNA	-7.33157	3.09575e-05
hsa_circ_0005858	hsa_circ_0005858	circRNA	7.14005	3.47149e-05
hsa_circ_0050562	hsa_circ_0050562	circRNA	1.81747	0.000119265
hsa_circ_0044491	hsa_circ_0044491	circRNA	1.16261	0.0295842
hsa_circ_0049432	hsa_circ_0049432	circRNA	-1.40543	0.0419465
hsa_circ_0050905	hsa_circ_0050905	circRNA	1.05148	0.00705968
hsa_circ_0058831	hsa_circ_0058831	circRNA	-1.52702	0.000664766
hsa_circ_0067728	hsa_circ_0067728	circRNA	1.21636	0.000671757
hsa_circ_0006311	hsa_circ_0006311	circRNA	-1.19645	0.00502563
hsa_circ_0069859	hsa_circ_0069859	circRNA	-1.27148	0.001303
hsa_circ_0053973	hsa_circ_0053973	circRNA	1.73521	9.16277e-06
hsa_circ_0017547	hsa_circ_0017547	circRNA	-1.20169	0.0386622
hsa_circ_0005944	hsa_circ_0005944	circRNA	-1.29749	0.00623676
hsa_circ_0034463	hsa_circ_0034463	circRNA	-1.3455	0.00417596
hsa_circ_0053962	hsa_circ_0053962	circRNA	1.43342	9.16277e-06
hsa_circ_0098327	hsa_circ_0098327	circRNA	2.03774	4.61499e-10
hsa_circ_0054017	hsa_circ_0054017	circRNA	1.5789	5.17486e-06
hsa_circ_0124083	hsa_circ_0124083	circRNA	-6.964	0.00203101
hsa_circ_0126755	hsa_circ_0126755	circRNA	-1.067	0.0280306
hsa_circ_0092513	hsa_circ_0092513	circRNA	1.38708	0.0285661
hsa_circ_0087164	hsa_circ_0087164	circRNA	-1.12018	0.0241491
hsa_circ_0060326	hsa_circ_0060326	circRNA	6.90605	0.000934324
hsa_circ_0060496	hsa_circ_0060496	circRNA	-6.61707	0.0371689
hsa_circ_0125818	hsa_circ_0125818	circRNA	-7.45351	2.96397e-06
hsa_circ_0070703	hsa_circ_0070703	circRNA	-1.43869	0.0420756
hsa_circ_0008853	hsa_circ_0008853	circRNA	1.03951	0.0296749
hsa_circ_0132464	hsa_circ_0132464	circRNA	6.95953	0.000411088
hsa_circ_0008354	hsa_circ_0008354	circRNA	1.86876	9.29955e-06
hsa_circ_0126777	hsa_circ_0126777	circRNA	-1.00089	0.0165469
hsa_circ_0118977	hsa_circ_0118977	circRNA	6.69899	0.00624116
hsa_circ_0034462	hsa_circ_0034462	circRNA	-1.38027	0.00146256
hsa_circ_0075931	hsa_circ_0075931	circRNA	-1.28863	0.0295073
hsa_circ_0002938	hsa_circ_0002938	circRNA	1.70031	7.07275e-05
hsa_circ_0008571	hsa_circ_0008571	circRNA	6.94296	0.000646591
hsa_circ_0098320	hsa_circ_0098320	circRNA	2.24471	3.18087e-13
hsa_circ_0050911	hsa_circ_0050911	circRNA	1.1179	0.00429857
hsa_circ_0003578	hsa_circ_0003578	circRNA	1.45794	0.0114972
hsa_circ_0126738	hsa_circ_0126738	circRNA	-6.86125	0.00576919
hsa_circ_0002729	hsa_circ_0002729	circRNA	2.02873	9.36179e-06
hsa_circ_0053998	hsa_circ_0053998	circRNA	1.94736	1.53452e-07
hsa_circ_0126378	hsa_circ_0126378	circRNA	1.08685	0.022612
hsa_circ_0034425	hsa_circ_0034425	circRNA	-6.78512	0.0100062
hsa_circ_0078961	hsa_circ_0078961	circRNA	-1.095	0.0100124
hsa_circ_0027794	hsa_circ_0027794	circRNA	1.58814	0.000774576
hsa_circ_0054012	hsa_circ_0054012	circRNA	1.67276	0.000858596
hsa_circ_0114228	hsa_circ_0114228	circRNA	6.84246	0.00176618
hsa_circ_0075643	hsa_circ_0075643	circRNA	6.63762	0.0104173
hsa_circ_0115720	hsa_circ_0115720	circRNA	-6.88116	0.0041108
hsa_circ_0053984	hsa_circ_0053984	circRNA	2.03716	9.16277e-06
hsa_circ_0058826	hsa_circ_0058826	circRNA	-1.23146	0.0109439
hsa_circ_0027793	hsa_circ_0027793	circRNA	1.95126	7.47994e-07
hsa_circ_0128030	hsa_circ_0128030	circRNA	1.79968	1.96542e-05
hsa_circ_0018064	hsa_circ_0018064	circRNA	-1.40926	0.00473228
hsa_circ_0062132	hsa_circ_0062132	circRNA	-7.09141	0.000394903
hsa_circ_0126739	hsa_circ_0126739	circRNA	-1.3356	0.000515932
hsa_circ_0008417	hsa_circ_0008417	circRNA	-1.69124	9.91877e-05
hsa_circ_0002055	hsa_circ_0002055	circRNA	-7.68506	3.33695e-07
hsa_circ_0074211	hsa_circ_0074211	circRNA	-1.54234	0.00502185
hsa_circ_0017995	hsa_circ_0017995	circRNA	-6.71142	0.019105
hsa_circ_0101406	hsa_circ_0101406	circRNA	-1.83479	2.02616e-05
hsa_circ_0036136	hsa_circ_0036136	circRNA	6.9992	0.000308152
hsa_circ_0053991	hsa_circ_0053991	circRNA	1.55137	0.000489194
hsa_circ_0061772	hsa_circ_0061772	circRNA	-1.58173	0.0100124
hsa_circ_0007049	hsa_circ_0007049	circRNA	1.04219	0.0178128
hsa_circ_0122308	hsa_circ_0122308	circRNA	-7.09182	0.000490157
hsa_circ_0034449	hsa_circ_0034449	circRNA	-1.3543	0.0175657
hsa_circ_0103399	hsa_circ_0103399	circRNA	-1.19248	0.00166363
hsa_circ_0114137	hsa_circ_0114137	circRNA	-7.02808	0.000858596
hsa_circ_0079658	hsa_circ_0079658	circRNA	7.05528	9.67481e-05
hsa_circ_0058095	hsa_circ_0058095	circRNA	1.14437	0.0389229
hsa_circ_0025117	hsa_circ_0025117	circRNA	-1.1486	0.0347309
hsa_circ_0133954	hsa_circ_0133954	circRNA	-7.79121	3.33695e-07
hsa_circ_0027792	hsa_circ_0027792	circRNA	1.5124	0.000338698
hsa_circ_0119219	hsa_circ_0119219	circRNA	1.48041	0.0178128
hsa_circ_0004658	hsa_circ_0004658	circRNA	-6.90745	0.0240401
hsa_circ_0118803	hsa_circ_0118803	circRNA	7.25585	8.45996e-06
hsa_circ_0034448	hsa_circ_0034448	circRNA	-1.47645	0.00329397
hsa_circ_0058097	hsa_circ_0058097	circRNA	1.30125	0.0155078
hsa_circ_0002824	hsa_circ_0002824	circRNA	1.0819	0.00780186
hsa_circ_0050919	hsa_circ_0050919	circRNA	1.03169	0.0370611
hsa_circ_0091401	hsa_circ_0091401	circRNA	7.03893	0.000116641
hsa_circ_0053989	hsa_circ_0053989	circRNA	1.20814	0.0026569
hsa_circ_0070794	hsa_circ_0070794	circRNA	1.00611	0.0452606
hsa_circ_0079620	hsa_circ_0079620	circRNA	1.45524	0.0372652
hsa_circ_0034511	hsa_circ_0034511	circRNA	-1.1903	0.0207695
hsa_circ_0060328	hsa_circ_0060328	circRNA	7.7797	5.81132e-08
hsa_circ_0058834	hsa_circ_0058834	circRNA	-1.28891	0.0133142
hsa_circ_0053972	hsa_circ_0053972	circRNA	1.50386	4.65181e-06
hsa_circ_0053958	hsa_circ_0053958	circRNA	1.49361	0.0294083
hsa_circ_0140146	hsa_circ_0140146	circRNA	1.3958	0.00040497
hsa_circ_0033623	hsa_circ_0033623	circRNA	1.19098	0.02487
hsa_circ_0023937	hsa_circ_0023937	circRNA	1.05659	0.0187736
hsa_circ_0034532	hsa_circ_0034532	circRNA	-1.33355	0.0178128
hsa_circ_0003406	hsa_circ_0003406	circRNA	7.46712	7.79753e-07
hsa_circ_0094061	hsa_circ_0094061	circRNA	-1.69557	0.000762072
hsa_circ_0060223	hsa_circ_0060223	circRNA	-1.00994	0.0229621
hsa_circ_0118757	hsa_circ_0118757	circRNA	1.17587	0.00426782
hsa_circ_0026364	hsa_circ_0026364	circRNA	6.71152	0.00726545
hsa_circ_0004077	hsa_circ_0004077	circRNA	7.31457	7.85341e-06
hsa_circ_0017481	hsa_circ_0017481	circRNA	-1.18374	0.00234483
hsa_circ_0002268	hsa_circ_0002268	circRNA	6.83204	0.00176618
hsa_circ_0135201	hsa_circ_0135201	circRNA	7.23377	3.36137e-05
hsa_circ_0074041	hsa_circ_0074041	circRNA	6.61669	0.0157582
hsa_circ_0055927	hsa_circ_0055927	circRNA	-2.1559	4.44901e-06
hsa_circ_0118789	hsa_circ_0118789	circRNA	1.51601	0.00307899
hsa_circ_0087228	hsa_circ_0087228	circRNA	-1.44851	0.00943005
hsa_circ_0106667	hsa_circ_0106667	circRNA	6.71732	0.00547543
hsa_circ_0010128	hsa_circ_0010128	circRNA	-6.97349	0.00143747
hsa_circ_0053970	hsa_circ_0053970	circRNA	1.53633	0.0045388
hsa_circ_0054023	hsa_circ_0054023	circRNA	1.72572	3.33695e-07
hsa_circ_0029974	hsa_circ_0029974	circRNA	-1.66681	0.00448038
hsa_circ_0026490	hsa_circ_0026490	circRNA	-2.02259	4.60968e-09
hsa_circ_0079003	hsa_circ_0079003	circRNA	-1.23381	0.000275998
hsa_circ_0128421	hsa_circ_0128421	circRNA	1.34766	0.0133142
hsa_circ_0024152	hsa_circ_0024152	circRNA	-7.07822	0.000679544
hsa_circ_0079190	hsa_circ_0079190	circRNA	-6.83807	0.00561635
hsa_circ_0048447	hsa_circ_0048447	circRNA	-1.61421	0.000587916
hsa_circ_0000578	hsa_circ_0000578	circRNA	-22.0889	1.93562e-07
hsa_circ_0004124	hsa_circ_0004124	circRNA	1.22784	0.00399993
hsa_circ_0098324	hsa_circ_0098324	circRNA	1.92977	4.21322e-07
hsa_circ_0000688	hsa_circ_0000688	circRNA	-1.28191	0.00710906
hsa_circ_0025770	hsa_circ_0025770	circRNA	2.34099	1.10945e-09
hsa_circ_0045698	hsa_circ_0045698	circRNA	-1.78025	0.000646591
hsa_circ_0066423	hsa_circ_0066423	circRNA	1.22675	0.0448183
hsa_circ_0104763	hsa_circ_0104763	circRNA	1.41932	0.0425046
hsa_circ_0050914	hsa_circ_0050914	circRNA	1.17773	0.00819272
hsa_circ_0094060	hsa_circ_0094060	circRNA	-1.78027	0.00910701
hsa_circ_0130056	hsa_circ_0130056	circRNA	-1.67653	0.000414477
hsa_circ_0006422	hsa_circ_0006422	circRNA	6.98941	0.000267586
hsa_circ_0053992	hsa_circ_0053992	circRNA	7.14325	3.12578e-05
hsa_circ_0054018	hsa_circ_0054018	circRNA	1.56742	9.69933e-05
hsa_circ_0025120	hsa_circ_0025120	circRNA	-1.07378	0.0114972
hsa_circ_0053988	hsa_circ_0053988	circRNA	1.80342	7.8734e-05
hsa_circ_0137609	hsa_circ_0137609	circRNA	1.42231	0.0372652
hsa_circ_0125947	hsa_circ_0125947	circRNA	2.08698	7.73171e-11
hsa_circ_0053987	hsa_circ_0053987	circRNA	1.78314	0.000245686
hsa_circ_0054002	hsa_circ_0054002	circRNA	1.73288	4.21322e-07
hsa_circ_0053890	hsa_circ_0053890	circRNA	6.62786	0.0128641
hsa_circ_0058840	hsa_circ_0058840	circRNA	-1.36871	0.00530438
hsa_circ_0029434	hsa_circ_0029434	circRNA	-6.84651	0.0427966
hsa_circ_0069312	hsa_circ_0069312	circRNA	-6.85198	0.00555744
hsa_circ_0058081	hsa_circ_0058081	circRNA	1.19194	0.0357787
hsa_circ_0031092	hsa_circ_0031092	circRNA	-7.09141	0.000394903
hsa_circ_0108851	hsa_circ_0108851	circRNA	-7.7836	4.64951e-08
hsa_circ_0054014	hsa_circ_0054014	circRNA	1.65903	1.1895e-05
hsa_circ_0044693	hsa_circ_0044693	circRNA	6.68545	0.00837278
hsa_circ_0065480	hsa_circ_0065480	circRNA	6.51706	0.0304074
hsa_circ_0034470	hsa_circ_0034470	circRNA	-1.30779	0.00910618
hsa_circ_0098316	hsa_circ_0098316	circRNA	2.02582	1.13619e-07
hsa_circ_0006325	hsa_circ_0006325	circRNA	1.72366	5.42609e-07
hsa_circ_0130055	hsa_circ_0130055	circRNA	-1.64984	0.000671757
hsa_circ_0067679	hsa_circ_0067679	circRNA	-1.35502	0.0157348
hsa_circ_0025572	hsa_circ_0025572	circRNA	1.19767	0.00791958
hsa_circ_0053997	hsa_circ_0053997	circRNA	1.7686	1.42298e-05
hsa_circ_0095128	hsa_circ_0095128	circRNA	6.48237	0.0390511
hsa_circ_0034447	hsa_circ_0034447	circRNA	-1.86385	5.82588e-05
hsa_circ_0089642	hsa_circ_0089642	circRNA	-1.63592	0.0174554
hsa_circ_0025769	hsa_circ_0025769	circRNA	2.17457	1.34228e-08
hsa_circ_0050899	hsa_circ_0050899	circRNA	1.01482	0.00271667
hsa_circ_0133951	hsa_circ_0133951	circRNA	-7.88356	7.1211e-08
hsa_circ_0085618	hsa_circ_0085618	circRNA	-6.74947	0.0125562
hsa_circ_0133948	hsa_circ_0133948	circRNA	-6.94755	0.0183525
hsa_circ_0054005	hsa_circ_0054005	circRNA	1.42629	0.00910701
hsa_circ_0050900	hsa_circ_0050900	circRNA	1.15864	0.00195246
hsa_circ_0017538	hsa_circ_0017538	circRNA	-1.22477	0.0386398
hsa_circ_0135456	hsa_circ_0135456	circRNA	1.79237	3.47149e-05
hsa_circ_0034473	hsa_circ_0034473	circRNA	-1.29086	0.00702277
hsa_circ_0007386	hsa_circ_0007386	circRNA	1.53949	7.85341e-06
hsa_circ_0060302	hsa_circ_0060302	circRNA	-1.8071	0.00172736
hsa_circ_0005579	hsa_circ_0005579	circRNA	1.31622	0.000317716
hsa_circ_0017490	hsa_circ_0017490	circRNA	-6.86346	0.00473228
hsa_circ_0071298	hsa_circ_0071298	circRNA	1.30963	0.0342249
hsa_circ_0000541	hsa_circ_0000541	circRNA	-1.12871	0.047133
hsa_circ_0050904	hsa_circ_0050904	circRNA	1.11164	0.0407668
hsa_circ_0025121	hsa_circ_0025121	circRNA	-1.16515	0.0123074
hsa_circ_0026492	hsa_circ_0026492	circRNA	-1.65349	0.000137304
hsa_circ_0093499	hsa_circ_0093499	circRNA	-6.82174	0.00674629
hsa_circ_0047188	hsa_circ_0047188	circRNA	-6.89908	0.0257005
hsa_circ_0006774	hsa_circ_0006774	circRNA	-1.36671	0.00502563
hsa_circ_0025563	hsa_circ_0025563	circRNA	1.00827	0.0102111
hsa_circ_0057332	hsa_circ_0057332	circRNA	1.04817	0.0365735
hsa_circ_0053996	hsa_circ_0053996	circRNA	1.43971	0.00055529
hsa_circ_0123844	hsa_circ_0123844	circRNA	6.50054	0.0332076
hsa_circ_0002017	hsa_circ_0002017	circRNA	1.29428	0.00116901
hsa_circ_0007741	hsa_circ_0007741	circRNA	1.46864	0.000146771
hsa_circ_0027787	hsa_circ_0027787	circRNA	1.72039	4.21322e-07
hsa_circ_0008144	hsa_circ_0008144	circRNA	1.38409	0.0244132
hsa_circ_0002348	hsa_circ_0002348	circRNA	1.39382	0.000679544
hsa_circ_0070805	hsa_circ_0070805	circRNA	6.81368	0.00239866
hsa_circ_0025119	hsa_circ_0025119	circRNA	-1.16779	0.0386622
hsa_circ_0132300	hsa_circ_0132300	circRNA	6.55316	0.0272951
hsa_circ_0034516	hsa_circ_0034516	circRNA	-1.18676	0.0418413
hsa_circ_0138984	hsa_circ_0138984	circRNA	-1.19906	0.0113433
hsa_circ_0126741	hsa_circ_0126741	circRNA	-1.07594	0.0152827
hsa_circ_0034417	hsa_circ_0034417	circRNA	-1.43613	0.00767514
hsa_circ_0034545	hsa_circ_0034545	circRNA	-1.17757	0.0425046
hsa_circ_0097062	hsa_circ_0097062	circRNA	1.66356	0.000603722
hsa_circ_0025758	hsa_circ_0025758	circRNA	6.98873	0.000275998
hsa_circ_0054010	hsa_circ_0054010	circRNA	1.53766	9.16277e-06
hsa_circ_0002548	hsa_circ_0002548	circRNA	1.04838	0.00636585
hsa_circ_0044457	hsa_circ_0044457	circRNA	1.45083	0.0109439
hsa_circ_0090138	hsa_circ_0090138	circRNA	6.64905	0.00917409
hsa_circ_0030271	hsa_circ_0030271	circRNA	-6.78222	0.0108774
hsa_circ_0002183	hsa_circ_0002183	circRNA	-7.68506	3.33695e-07
hsa_circ_0122309	hsa_circ_0122309	circRNA	-1.4753	0.00607742
hsa_circ_0034480	hsa_circ_0034480	circRNA	-1.46386	0.00421265
hsa_circ_0060327	hsa_circ_0060327	circRNA	3.09183	3.58821e-12
hsa_circ_0098319	hsa_circ_0098319	circRNA	2.21903	1.06818e-08
hsa_circ_0091335	hsa_circ_0091335	circRNA	6.92029	0.000774576
hsa_circ_0016438	hsa_circ_0016438	circRNA	-1.3421	0.023337
hsa_circ_0012854	hsa_circ_0012854	circRNA	-1.6939	0.00112335
hsa_circ_0078911	hsa_circ_0078911	circRNA	-1.3502	0.018227
hsa_circ_0048449	hsa_circ_0048449	circRNA	-1.59716	1.56434e-05
hsa_circ_0136104	hsa_circ_0136104	circRNA	-1.36835	0.00564816
hsa_circ_0006608	hsa_circ_0006608	circRNA	-1.20188	0.0035352
hsa_circ_0095341	hsa_circ_0095341	circRNA	-6.7019	0.0185705
hsa_circ_0054003	hsa_circ_0054003	circRNA	1.86511	2.25598e-05
hsa_circ_0007338	hsa_circ_0007338	circRNA	-1.71006	2.28955e-05
hsa_circ_0058837	hsa_circ_0058837	circRNA	-1.17864	0.0384222
hsa_circ_0005240	hsa_circ_0005240	circRNA	-7.36983	1.50728e-05
hsa_circ_0063710	hsa_circ_0063710	circRNA	-7.15532	0.00024497
hsa_circ_0054013	hsa_circ_0054013	circRNA	6.73953	0.00522739
hsa_circ_0126737	hsa_circ_0126737	circRNA	-1.4709	0.000196611
hsa_circ_0125083	hsa_circ_0125083	circRNA	-1.14527	0.0100124
hsa_circ_0053999	hsa_circ_0053999	circRNA	2.05606	0.000114202
hsa_circ_0060534	hsa_circ_0060534	circRNA	7.32601	6.69922e-06
hsa_circ_0126377	hsa_circ_0126377	circRNA	1.09994	0.00792898
hsa_circ_0055925	hsa_circ_0055925	circRNA	-1.36428	0.0257005
hsa_circ_0138783	hsa_circ_0138783	circRNA	-8.06669	4.60968e-09
hsa_circ_0049345	hsa_circ_0049345	circRNA	-7.06678	0.00055529
hsa_circ_0099577	hsa_circ_0099577	circRNA	1.65049	8.90623e-05
hsa_circ_0127675	hsa_circ_0127675	circRNA	7.14203	3.05402e-05
hsa_circ_0089641	hsa_circ_0089641	circRNA	-1.49746	0.00405737
hsa_circ_0025084	hsa_circ_0025084	circRNA	-1.20465	0.0257803
hsa_circ_0080946	hsa_circ_0080946	circRNA	-6.75829	0.0125562
hsa_circ_0077944	hsa_circ_0077944	circRNA	-7.77442	8.39233e-08
hsa_circ_0025767	hsa_circ_0025767	circRNA	1.9036	1.53452e-07
hsa_circ_0103398	hsa_circ_0103398	circRNA	-1.23561	0.032333
hsa_circ_0034510	hsa_circ_0034510	circRNA	-1.32566	0.0171236
hsa_circ_0027462	hsa_circ_0027462	circRNA	1.1228	0.0367466
hsa_circ_0004281	hsa_circ_0004281	circRNA	6.56795	0.0227133
hsa_circ_0090135	hsa_circ_0090135	circRNA	1.38004	5.82588e-05
hsa_circ_0019231	hsa_circ_0019231	circRNA	1.33048	0.0175448
hsa_circ_0034437	hsa_circ_0034437	circRNA	-1.53593	3.05402e-05
hsa_circ_0093508	hsa_circ_0093508	circRNA	-1.26752	0.00286294
hsa_circ_0136869	hsa_circ_0136869	circRNA	7.30015	5.85872e-06
hsa_circ_0053990	hsa_circ_0053990	circRNA	1.47668	0.00103077
hsa_circ_0026493	hsa_circ_0026493	circRNA	-1.30234	0.00623676
hsa_circ_0024062	hsa_circ_0024062	circRNA	1.45105	0.000660425
hsa_circ_0126749	hsa_circ_0126749	circRNA	-1.22015	0.00668097
hsa_circ_0005049	hsa_circ_0005049	circRNA	1.82648	9.63089e-07
hsa_circ_0115467	hsa_circ_0115467	circRNA	6.73379	0.00502185
hsa_circ_0126742	hsa_circ_0126742	circRNA	-1.08144	0.00901916
hsa_circ_0057333	hsa_circ_0057333	circRNA	1.07694	0.0446322
hsa_circ_0049353	hsa_circ_0049353	circRNA	-1.29107	0.0302993
hsa_circ_0127249	hsa_circ_0127249	circRNA	1.04354	0.037353
hsa_circ_0074749	hsa_circ_0074749	circRNA	1.26971	0.0100124
hsa_circ_0018068	hsa_circ_0018068	circRNA	-1.36977	3.05402e-05
hsa_circ_0017548	hsa_circ_0017548	circRNA	-1.11425	0.00726545
hsa_circ_0054006	hsa_circ_0054006	circRNA	1.57066	0.000116641
hsa_circ_0070807	hsa_circ_0070807	circRNA	1.19159	0.00105571
hsa_circ_0098325	hsa_circ_0098325	circRNA	7.21327	1.42298e-05
hsa_circ_0008966	hsa_circ_0008966	circRNA	1.56197	2.25469e-05
hsa_circ_0049356	hsa_circ_0049356	circRNA	-1.54498	0.0192329
hsa_circ_0045700	hsa_circ_0045700	circRNA	-6.69186	0.0209156
hsa_circ_0094209	hsa_circ_0094209	circRNA	-6.71236	0.0186575
hsa_circ_0054016	hsa_circ_0054016	circRNA	1.83938	2.43675e-07
hsa_circ_0018982	hsa_circ_0018982	circRNA	-1.45912	0.0452447
hsa_circ_0034472	hsa_circ_0034472	circRNA	-1.27344	0.0215421
hsa_circ_0006419	hsa_circ_0006419	circRNA	1.53507	6.59948e-06
hsa_circ_0077945	hsa_circ_0077945	circRNA	-6.80796	0.0477259
hsa_circ_0017534	hsa_circ_0017534	circRNA	-1.12541	0.0277969
hsa_circ_0054021	hsa_circ_0054021	circRNA	1.55344	7.31536e-05
hsa_circ_0053953	hsa_circ_0053953	circRNA	1.53098	9.16277e-06
hsa_circ_0048446	hsa_circ_0048446	circRNA	-1.54303	0.00104799
hsa_circ_0049740	hsa_circ_0049740	circRNA	-1.10759	0.0370611
hsa_circ_0133952	hsa_circ_0133952	circRNA	-7.66664	8.36776e-07
hsa_circ_0053974	hsa_circ_0053974	circRNA	1.30061	0.0291683
hsa_circ_0073393	hsa_circ_0073393	circRNA	-2.20034	4.21322e-07
hsa_circ_0119883	hsa_circ_0119883	circRNA	1.52249	1.48866e-05
hsa_circ_0118773	hsa_circ_0118773	circRNA	1.46811	0.00236014
hsa_circ_0044445	hsa_circ_0044445	circRNA	1.18297	0.0102111
hsa_circ_0034438	hsa_circ_0034438	circRNA	-1.52954	0.000574315
hsa_circ_0044478	hsa_circ_0044478	circRNA	1.13797	0.049192
hsa_circ_0136247	hsa_circ_0136247	circRNA	6.46528	0.0446322
hsa_circ_0133992	hsa_circ_0133992	circRNA	1.46268	0.0388583
hsa_circ_0096738	hsa_circ_0096738	circRNA	-6.73312	0.0178128
