## Supplemental figures and tables for "Integrative Multi-omics Approach Reveals the Molecular Characterization and Differences of ECM-PI3K-Akt Pathway among Coronary Artery Bypass Grafting Conduits with Clinical Implications": Supplementary Table S7.xls.xlsx

### Sheet: IMA_RA-DEmRNA
Supplementary Table S7. Differentially expressed mRNAs in IMA-RA
Gene ID	Gene Symbol	Type	log2 (IMA/RA)	Qvalue (RA-vs-IMA)
3209	HOXA13	mRNA	-7.95653	2.14238e-08
5077	PAX3	mRNA	-7.85683	6.39905e-09
3207	HOXA11	mRNA	-7.85309	3.82336e-16
90134	KCNH7	mRNA	-7.20154	2.50066e-07
2557	GABRA4	mRNA	-7.00857	1.51481e-32
338645	LUZP2	mRNA	-5.96408	1.16555e-39
10406	WFDC2	mRNA	-5.56889	0.00503778
160728	SLC5A8	mRNA	-5.44814	0.0489287
779	CACNA1S	mRNA	-5.21306	0.000376314
8630	HSD17B6	mRNA	-5.0721	5.21961e-12
2740	GLP1R	mRNA	-4.90795	1.47428e-07
4081	MAB21L1	mRNA	-4.80112	1.09266e-07
2560	GABRB1	mRNA	-4.61014	7.24869e-14
131578	LRRC15	mRNA	-4.51026	2.78048e-06
7020	TFAP2A	mRNA	-4.47223	0.0119113
10586	MAB21L2	mRNA	-4.4577	3.20905e-09
6474	SHOX2	mRNA	-4.3918	4.27186e-13
10216	PRG4	mRNA	-4.33039	7.21487e-08
6913	TBX15	mRNA	-4.31291	2.13413e-18
9244	CRLF1	mRNA	-4.23985	1.12462e-09
6473	SHOX	mRNA	-4.21075	3.68916e-06
284654	RSPO1	mRNA	-4.20624	3.54268e-07
266722	HS6ST3	mRNA	-3.93409	2.76498e-33
1747	DLX3	mRNA	-3.77062	3.54268e-07
654790	PCP4L1	mRNA	-3.66991	0.0202169
60529	ALX4	mRNA	-3.642	7.2424e-08
26002	MOXD1	mRNA	-3.53496	8.62768e-06
3697	ITIH1	mRNA	-3.51586	0.00288318
23650	TRIM29	mRNA	-3.40866	2.87489e-14
1301	COL11A1	mRNA	-3.35811	4.53369e-10
341880	SLC35F4	mRNA	-3.20592	0.00318066
3235	HOXD9	mRNA	-3.16069	0.00011127
133522	PPARGC1B	mRNA	-3.13225	1.93887e-13
79981	FRMD1	mRNA	-3.11257	0.00319967
55089	SLC38A4	mRNA	-3.0838	3.58288e-06
143503	OR51E1	mRNA	-3.05907	0.00238195
4745	NELL1	mRNA	-2.97035	0.00513034
5023	P2RX1	mRNA	-2.95631	2.85076e-10
653	BMP5	mRNA	-2.94045	0.00351415
11096	ADAMTS5	mRNA	-2.85868	4.70984e-11
1268	CNR1	mRNA	-2.8207	0.000686938
3855	KRT7	mRNA	-2.78588	0.0173462
151258	SLC38A11	mRNA	-2.7745	0.00145203
57471	ERMN	mRNA	-2.75867	1.14944e-06
130399	ACVR1C	mRNA	-2.74397	4.66146e-10
4488	MSX2	mRNA	-2.74238	2.51449e-08
3371	TNC	mRNA	-2.72386	0.00041128
176	ACAN	mRNA	-2.71948	1.04684e-05
147798	TMC4	mRNA	-2.71371	0.00604735
10160	FARP1	mRNA	-2.70509	7.56682e-08
54843	SYTL2	mRNA	-2.70385	1.58002e-11
150	ADRA2A	mRNA	-2.69575	8.60525e-11
51673	TPPP3	mRNA	-2.68365	9.42917e-07
6345	SRL	mRNA	-2.66405	1.88233e-14
56956	LHX9	mRNA	-2.64294	0.0010992
1311	COMP	mRNA	-2.64223	3.55645e-08
3205	HOXA9	mRNA	-2.60353	3.02768e-09
114827	FHAD1	mRNA	-2.60266	0.00378909
9760	TOX	mRNA	-2.57822	1.86688e-05
956	ENTPD3	mRNA	-2.56365	2.06992e-06
90523	MLIP	mRNA	-2.55138	5.85452e-06
56901	NDUFA4L2	mRNA	-2.54752	7.67802e-06
1832	DSP	mRNA	-2.53121	1.25352e-08
2775	GNAO1	mRNA	-2.53032	0.00338398
8092	ALX1	mRNA	-2.52975	0.0416283
5126	PCSK2	mRNA	-2.47092	0.00256613
5143	PDE4C	mRNA	-2.46645	0.0012231
51725	FBXO40	mRNA	-2.44906	0.0328757
7857	SCG2	mRNA	-2.41443	0.00949397
6910	TBX5	mRNA	-2.40152	0.00213341
1300	COL10A1	mRNA	-2.39755	0.00050178
54898	ELOVL2	mRNA	-2.36365	0.00306231
6423	SFRP2	mRNA	-2.34289	0.000603556
3699	ITIH3	mRNA	-2.33557	1.59377e-05
374462	PTPRQ	mRNA	-2.33501	0.00156473
25891	PAMR1	mRNA	-2.31438	0.00119011
1356	CP	mRNA	-2.29573	0.00041128
84254	CAMKK1	mRNA	-2.26885	0.0173348
3875	KRT18	mRNA	-2.24548	2.23332e-06
107	ADCY1	mRNA	-2.23149	0.000803285
645369	TMEM200C	mRNA	-2.22031	0.0232751
65268	WNK2	mRNA	-2.21465	3.83658e-06
84189	SLITRK6	mRNA	-2.20286	0.0202169
3206	HOXA10	mRNA	-2.19836	2.64105e-06
56141	PCDHA7	mRNA	-2.18024	0.0391692
6096	RORB	mRNA	-2.17855	3.55645e-08
105372883	LOC105372883	mRNA	-2.15633	0.0060342
9108	MTMR7	mRNA	-2.15573	0.0136518
8549	LGR5	mRNA	-2.12091	0.00480453
51378	ANGPT4	mRNA	-2.06441	0.0126701
388289	C16orf47	mRNA	-2.05838	0.000742301
8785	MATN4	mRNA	-2.04292	0.0191733
169611	OLFML2A	mRNA	-2.03754	5.81612e-06
864	RUNX3	mRNA	-2.03613	0.00704487
84894	LINGO1	mRNA	-2.02275	0.00246185
54437	SEMA5B	mRNA	-2.01752	0.000815416
1277	COL1A1	mRNA	-2.00927	0.0261077
7060	THBS4	mRNA	-2.00266	0.00951208
139728	PNCK	mRNA	-1.99478	0.00213341
9468	PCYT1B	mRNA	-1.98287	0.000424246
5618	PRLR	mRNA	-1.97168	0.0162263
1310	COL19A1	mRNA	-1.96478	0.00193624
256158	HMCN2	mRNA	-1.94763	0.0476885
1759	DNM1	mRNA	-1.92664	0.0140367
2151	F2RL2	mRNA	-1.92477	0.0419941
23057	NMNAT2	mRNA	-1.92198	0.0466725
4223	MEOX2	mRNA	-1.91391	0.0133907
5737	PTGFR	mRNA	-1.90737	0.000422516
2825	GPR1	mRNA	-1.89273	0.0338772
643680	MS4A4E	mRNA	-1.89013	0.0117307
56670	SUCNR1	mRNA	-1.85904	0.0133907
4651	MYO10	mRNA	-1.85775	1.97064e-06
390594	KBTBD13	mRNA	-1.84509	1.60393e-05
3075	CFH	mRNA	-1.83846	0.00209168
168667	BMPER	mRNA	-1.82139	0.000534268
2620	GAS2	mRNA	-1.81894	0.00394206
9890	PLPPR4	mRNA	-1.81872	0.0236892
105370748	105370748	mRNA	-1.81402	0.0191306
3745	KCNB1	mRNA	-1.80706	2.13577e-06
3233	HOXD4	mRNA	-1.78701	0.000970265
105379282	LOC105379282	mRNA	-1.78277	0.0202477
140862	ISM1	mRNA	-1.78042	0.00734445
79776	ZFHX4	mRNA	-1.77842	0.00172397
220388	CCDC89	mRNA	-1.75103	0.00426053
9572	NR1D1	mRNA	-1.74152	0.00172397
3232	HOXD3	mRNA	-1.69961	0.0386692
54805	CNNM2	mRNA	-1.69626	0.00953228
387104	SOGA3	mRNA	-1.693	0.00080557
5083	PAX9	mRNA	-1.68194	0.0011474
57121	LPAR5	mRNA	-1.66909	0.0305357
4320	MMP11	mRNA	-1.66815	0.0313205
56241	SUSD2	mRNA	-1.66745	0.00576478
8912	CACNA1H	mRNA	-1.65518	0.00293851
9182	RASSF9	mRNA	-1.65182	9.43392e-06
50863	NTM	mRNA	-1.64309	0.000327894
84457	PHYHIPL	mRNA	-1.63153	0.0103475
5396	PRRX1	mRNA	-1.62445	3.68522e-10
7222	TRPC3	mRNA	-1.58838	5.7387e-05
116159	CYYR1	mRNA	-1.57756	0.0208807
27445	PCLO	mRNA	-1.57407	0.0173348
1004	CDH6	mRNA	-1.56705	4.57403e-05
2687	GGT5	mRNA	-1.56577	0.00584757
25960	ADGRA2	mRNA	-1.56115	0.000245942
60494	CCDC81	mRNA	-1.56016	0.000174286
5097	PCDH1	mRNA	-1.55018	9.16276e-05
7026	NR2F2	mRNA	-1.54444	0.0018572
57604	TRMT9B	mRNA	-1.53336	0.00392192
27115	PDE7B	mRNA	-1.50796	0.0230748
387755	INSC	mRNA	-1.48994	0.012628
158376	SPAAR	mRNA	-1.45549	0.0254995
23554	TSPAN12	mRNA	-1.45147	0.01975
3897	L1CAM	mRNA	-1.45138	0.00273966
10675	CSPG5	mRNA	-1.44718	0.0296371
23555	TSPAN15	mRNA	-1.44644	0.0105748
1674	DES	mRNA	-1.4439	0.0128417
343450	KCNT2	mRNA	-1.43381	0.0013184
55521	TRIM36	mRNA	-1.41714	0.0220364
51127	TRIM17	mRNA	-1.38777	0.0439763
55504	TNFRSF19	mRNA	-1.37771	0.0151249
171392	ZNF675	mRNA	-1.37344	0.0319873
5129	CDK18	mRNA	-1.36036	0.0185044
283807	FBXL22	mRNA	-1.34371	0.0378812
25924	MYRIP	mRNA	-1.3401	0.00205337
57125	PLXDC1	mRNA	-1.33605	0.0196822
113146	AHNAK2	mRNA	-1.33435	0.00292352
6764	ST5	mRNA	-1.32662	0.000512609
57547	ZNF624	mRNA	-1.32	0.0431811
256949	KANK3	mRNA	-1.3081	0.021636
644353	ZCCHC18	mRNA	-1.30638	5.74788e-05
79839	CCDC102B	mRNA	-1.30171	0.0223458
644150	WIPF3	mRNA	-1.2995	0.00856222
57419	SLC24A3	mRNA	-1.29461	0.000907166
4915	NTRK2	mRNA	-1.28974	0.000119953
64780	MICAL1	mRNA	-1.28621	0.00887904
5734	PTGER4	mRNA	-1.28474	0.0128421
163175	LGI4	mRNA	-1.28433	0.0263879
7442	TRPV1	mRNA	-1.27496	0.0375254
862	RUNX1T1	mRNA	-1.26121	0.0188025
345557	PLCXD3	mRNA	-1.25179	0.0101052
1303	COL12A1	mRNA	-1.24624	0.0202477
83394	PITPNM3	mRNA	-1.24545	0.00266041
2149	F2R	mRNA	-1.24398	0.0375254
9420	CYP7B1	mRNA	-1.23798	0.00023289
100506127	GVQW3	mRNA	-1.21221	0.0345026
25903	OLFML2B	mRNA	-1.20258	0.00367807
11159	RABL2A	mRNA	-1.1942	0.019305
10420	TESK2	mRNA	-1.18898	0.0250993
3082	HGF	mRNA	-1.15705	0.012628
1294	COL7A1	mRNA	-1.15052	0.0313205
107984110	107984110	mRNA	-1.13695	0.00478071
254042	METAP1D	mRNA	-1.13677	0.032693
7639	ZNF85	mRNA	-1.12829	0.0289455
80775	TMEM177	mRNA	-1.11868	0.00863443
5155	PDGFB	mRNA	-1.10802	0.0260726
25973	PARS2	mRNA	-1.09944	0.0378103
3791	KDR	mRNA	-1.08951	0.00556632
1131	CHRM3	mRNA	-1.08606	0.0459017
55238	SLC38A7	mRNA	-1.08605	0.0186737
3910	LAMA4	mRNA	-1.08439	0.0419365
1663	DDX11	mRNA	-1.08152	0.00868695
1795	DOCK3	mRNA	-1.07361	0.0333065
3909	LAMA3	mRNA	-1.07196	0.00923668
83857	TMTC1	mRNA	-1.0613	0.0263691
285	ANGPT2	mRNA	-1.05765	0.0262895
25925	ZNF521	mRNA	-1.05759	0.0484293
162655	ZNF519	mRNA	-1.05253	0.0119808
285267	ZNF619	mRNA	-1.03576	0.0110952
107984138	LOC107984138	mRNA	1.00036	0.0104734
51339	DACT1	mRNA	1.0026	0.00420464
8531	YBX3	mRNA	1.00331	0.0389693
254428	SLC41A1	mRNA	1.00349	0.0236781
3680	ITGA9	mRNA	1.00632	0.0274414
170954	PPP1R18	mRNA	1.00962	0.00960242
51585	PCF11	mRNA	1.01157	0.0164725
729085	FAM198A	mRNA	1.01741	0.0376465
26012	NSMF	mRNA	1.018	0.0132941
23210	JMJD6	mRNA	1.02298	0.00612283
9261	MAPKAPK2	mRNA	1.02529	0.00748219
1604	CD55	mRNA	1.02558	0.0184201
22881	ANKRD6	mRNA	1.03325	0.0110316
7068	THRB	mRNA	1.04838	0.00426053
4325	MMP16	mRNA	1.04972	0.0151279
9625	AATK	mRNA	1.05211	0.0477985
4780	NFE2L2	mRNA	1.05449	0.00355211
55086	CXorf57	mRNA	1.06476	0.0101052
25805	BAMBI	mRNA	1.07265	0.0219331
83855	KLF16	mRNA	1.07396	0.014219
131408	FAM131A	mRNA	1.07463	0.00854621
94120	SYTL3	mRNA	1.07559	0.0261077
10625	IVNS1ABP	mRNA	1.08108	0.0125287
2683	B4GALT1	mRNA	1.08116	0.000428173
729540	RGPD6	mRNA	1.08297	0.0136979
7975	MAFK	mRNA	1.08571	0.000116568
145864	HAPLN3	mRNA	1.08808	0.0339183
50515	CHST11	mRNA	1.09468	0.0273536
415116	PIM3	mRNA	1.09707	0.0195409
400499	LOC400499	mRNA	1.09784	0.00593107
4883	NPR3	mRNA	1.09831	0.0132486
23235	SIK2	mRNA	1.10406	0.0441875
7159	TP53BP2	mRNA	1.108	0.0462444
8795	TNFRSF10B	mRNA	1.10819	0.000150625
8496	PPFIBP1	mRNA	1.11591	0.0304714
144108	SPTY2D1	mRNA	1.12702	0.00937951
203228	C9orf72	mRNA	1.13911	0.00496825
221037	JMJD1C	mRNA	1.151	0.0270084
10794	ZNF460	mRNA	1.15366	0.0462203
26084	ARHGEF26	mRNA	1.15651	0.0294618
26508	HEYL	mRNA	1.16216	0.00806504
8864	PER2	mRNA	1.16905	0.00826197
7225	TRPC6	mRNA	1.1746	0.00292352
9775	EIF4A3	mRNA	1.18579	0.0473352
160622	GRASP	mRNA	1.18718	0.00540083
54880	BCOR	mRNA	1.18718	0.00426053
57482	KIAA1211	mRNA	1.19054	0.0369215
10220	GDF11	mRNA	1.19187	0.0397727
122786	FRMD6	mRNA	1.19203	0.00788249
57630	SH3RF1	mRNA	1.19733	0.0253901
3638	INSIG1	mRNA	1.1999	0.00863443
205428	C3orf58	mRNA	1.20001	0.00432326
10272	FSTL3	mRNA	1.20161	0.00169629
604	BCL6	mRNA	1.20442	0.047584
51778	MYOZ2	mRNA	1.20591	0.047747
12	SERPINA3	mRNA	1.2132	0.0146384
7378	UPP1	mRNA	1.21947	0.000126221
51099	ABHD5	mRNA	1.22083	0.00813274
4170	MCL1	mRNA	1.22624	0.0051874
80176	SPSB1	mRNA	1.22785	0.00576478
1948	EFNB2	mRNA	1.23301	0.000685667
4144	MAT2A	mRNA	1.23605	0.00324542
54498	SMOX	mRNA	1.24005	0.0034587
340485	ACER2	mRNA	1.2402	0.0151279
1326	MAP3K8	mRNA	1.24963	0.000259103
58526	MID1IP1	mRNA	1.25698	0.000727893
5914	RARA	mRNA	1.26224	0.00219784
27295	PDLIM3	mRNA	1.26602	0.0325102
29946	SERTAD3	mRNA	1.26708	0.0184201
2717	GLA	mRNA	1.26836	0.00440655
1407	CRY1	mRNA	1.26975	0.00580657
9903	KLHL21	mRNA	1.27833	0.00298407
5971	RELB	mRNA	1.2806	0.0228741
124044	SPATA2L	mRNA	1.29087	0.0137303
84803	GPAT3	mRNA	1.2987	0.0484536
219833	C11orf45	mRNA	1.30342	0.0355523
26207	PITPNC1	mRNA	1.30373	0.00349217
58480	RHOU	mRNA	1.30549	0.0065049
81565	NDEL1	mRNA	1.31132	0.000534268
4000	LMNA	mRNA	1.31271	0.0114945
687	KLF9	mRNA	1.31538	0.0191331
57688	ZSWIM6	mRNA	1.31611	0.0140929
8444	DYRK3	mRNA	1.31682	0.000751587
3656	IRAK2	mRNA	1.31711	0.00488226
1545	CYP1B1	mRNA	1.31785	0.0210487
64410	KLHL25	mRNA	1.3192	0.00756071
133308	SLC9B2	mRNA	1.32705	0.0263426
64412	GZF1	mRNA	1.33002	0.0114945
23580	CDC42EP4	mRNA	1.34559	7.14911e-05
7280	TUBB2A	mRNA	1.34732	0.00594104
123879	DCUN1D3	mRNA	1.35373	0.00273966
10808	HSPH1	mRNA	1.35445	0.0338772
5648	MASP1	mRNA	1.36293	0.00492258
78986	DUSP26	mRNA	1.37532	6.42682e-06
5099	PCDH7	mRNA	1.37767	0.00124331
5172	SLC26A4	mRNA	1.38275	0.00762436
157506	RDH10	mRNA	1.38533	0.002081
29126	CD274	mRNA	1.38714	0.0452533
5187	PER1	mRNA	1.38796	0.00463424
389558	FAM180A	mRNA	1.39203	0.0497125
55022	PID1	mRNA	1.39533	0.0285762
23516	SLC39A14	mRNA	1.40065	0.047132
387763	C11orf96	mRNA	1.40224	0.00102119
170689	ADAMTS15	mRNA	1.41284	0.0121652
9674	KIAA0040	mRNA	1.41344	0.00158042
23645	PPP1R15A	mRNA	1.42253	0.0457215
10516	FBLN5	mRNA	1.4253	0.000468261
29948	OSGIN1	mRNA	1.43095	0.00734075
836	CASP3	mRNA	1.43254	0.00189046
64859	NABP1	mRNA	1.43363	0.00306522
55816	DOK5	mRNA	1.43657	0.00557928
4070	TACSTD2	mRNA	1.43834	0.0374064
9819	TSC22D2	mRNA	1.43893	0.00213341
53919	SLCO1C1	mRNA	1.43945	0.0185931
8395	PIP5K1B	mRNA	1.44662	0.00506355
5999	RGS4	mRNA	1.44673	0.0129705
115123	2020-03-03	mRNA	1.46135	0.0239294
285313	IGSF10	mRNA	1.46284	0.000384872
10409	BASP1	mRNA	1.46955	0.00215094
400966	RGPD1	mRNA	1.4914	0.0204159
9531	BAG3	mRNA	1.49327	0.00173139
842	CASP9	mRNA	1.49381	0.0114945
9848	MFAP3L	mRNA	1.49575	0.00319277
6675	UAP1	mRNA	1.49715	0.012557
9467	SH3BP5	mRNA	1.49875	0.000288531
7291	TWIST1	mRNA	1.49927	0.0372709
642273	FAM110C	mRNA	1.50854	0.0140367
2627	GATA6	mRNA	1.51498	0.000178044
80000	GREB1L	mRNA	1.51982	0.000241413
23223	RRP12	mRNA	1.52384	0.000540993
57132	CHMP1B	mRNA	1.52414	0.0260778
84002	B3GNT5	mRNA	1.53144	9.04194e-05
7422	VEGFA	mRNA	1.53896	0.0224054
3741	KCNA5	mRNA	1.54296	0.0132497
3475	IFRD1	mRNA	1.54522	0.000422516
10253	SPRY2	mRNA	1.54568	0.00159976
7465	WEE1	mRNA	1.54867	0.000882633
5903	RANBP2	mRNA	1.55676	0.0109287
27202	C5AR2	mRNA	1.55751	0.0449332
3659	IRF1	mRNA	1.56226	0.0465905
1992	SERPINB1	mRNA	1.56421	0.00112145
3269	HRH1	mRNA	1.57039	0.000790236
8651	SOCS1	mRNA	1.57269	0.0108636
389432	SAMD5	mRNA	1.58398	0.0191306
744	MPPED2	mRNA	1.58759	0.0472226
56882	CDC42SE1	mRNA	1.58935	1.71761e-06
1051	CEBPB	mRNA	1.59104	0.00715045
64321	SOX17	mRNA	1.5948	0.047584
2066	ERBB4	mRNA	1.59936	0.000266104
51330	TNFRSF12A	mRNA	1.60293	0.020481
23082	PPRC1	mRNA	1.60836	0.00478489
139081	MAGEC3	mRNA	1.61234	0.00584757
54206	ERRFI1	mRNA	1.61278	0.0132941
4969	OGN	mRNA	1.61436	0.0164361
7088	TLE1	mRNA	1.61539	0.00480453
57600	FNIP2	mRNA	1.61755	0.0185931
3759	KCNJ2	mRNA	1.6218	0.0468536
84541	KBTBD8	mRNA	1.62491	0.00900979
1298	COL9A2	mRNA	1.62571	0.00826197
6482	ST3GAL1	mRNA	1.62799	2.91014e-06
100288695	LIMS4	mRNA	1.62893	0.0199204
79875	THSD4	mRNA	1.62967	1.06303e-06
6364	CCL20	mRNA	1.633	0.0426511
6398	SECTM1	mRNA	1.6363	0.021661
8516	ITGA8	mRNA	1.64064	0.0021081
5739	PTGIR	mRNA	1.64131	0.00105046
7050	TGIF1	mRNA	1.64217	1.04684e-05
1263	PLK3	mRNA	1.65626	0.000175545
64094	SMOC2	mRNA	1.65642	0.00318537
388	RHOB	mRNA	1.66649	0.00866546
8997	KALRN	mRNA	1.67377	0.00809437
5789	PTPRD	mRNA	1.6751	7.38766e-05
728215	FAM155A	mRNA	1.67813	0.000646415
9618	TRAF4	mRNA	1.68302	4.44997e-07
3949	LDLR	mRNA	1.6877	0.0302908
2669	GEM	mRNA	1.68775	4.77965e-05
8510	MMP23B	mRNA	1.69407	0.000222343
2077	ERF	mRNA	1.6946	5.35759e-13
137994	LETM2	mRNA	1.70702	0.00207125
117247	SLC16A10	mRNA	1.71282	0.00378909
4773	NFATC2	mRNA	1.71347	0.0118907
10501	SEMA6B	mRNA	1.71577	0.0232518
9473	THEMIS2	mRNA	1.71699	0.0095593
1821	DRP2	mRNA	1.71838	0.0338772
26575	RGS17	mRNA	1.72174	0.0254498
84102	SLC41A2	mRNA	1.72184	1.57207e-06
2730	GCLM	mRNA	1.72643	0.00148122
3213	HOXB3	mRNA	1.73265	0.00207396
83716	CRISPLD2	mRNA	1.73318	0.00160323
245711	SPDYA	mRNA	1.73381	0.046595
84919	PPP1R15B	mRNA	1.73903	6.56972e-06
84957	RELT	mRNA	1.74085	2.54017e-05
7128	TNFAIP3	mRNA	1.75038	1.13175e-06
1491	CTH	mRNA	1.75267	0.0192932
57018	CCNL1	mRNA	1.77075	0.00440596
84620	ST6GAL2	mRNA	1.77103	1.11748e-06
7044	LEFTY2	mRNA	1.77392	0.0022485
65999	LRRC61	mRNA	1.77636	0.0150969
114818	KLHL29	mRNA	1.7842	0.00841656
3337	DNAJB1	mRNA	1.78423	0.0294887
56977	STOX2	mRNA	1.78502	1.52913e-05
4628	MYH10	mRNA	1.78708	2.86138e-08
1843	DUSP1	mRNA	1.79112	0.0325339
56479	KCNQ5	mRNA	1.8003	2.97738e-05
84807	NFKBID	mRNA	1.80072	0.0308215
84969	TOX2	mRNA	1.80267	0.0314935
57556	SEMA6A	mRNA	1.80861	0.0114945
81671	VMP1	mRNA	1.8121	4.52642e-07
107984862	LOC107984862	mRNA	1.81249	0.0132497
56967	C14orf132	mRNA	1.81338	2.4606e-05
10435	CDC42EP2	mRNA	1.81781	7.74705e-06
152	ADRA2C	mRNA	1.83718	0.0345633
1942	EFNA1	mRNA	1.83804	2.74388e-07
9314	KLF4	mRNA	1.84232	0.0210487
11067	DEPP1	mRNA	1.85167	0.0143717
79720	VPS37B	mRNA	1.85259	0.00806504
81848	SPRY4	mRNA	1.85334	0.00270463
4084	MXD1	mRNA	1.85596	0.0011423
91608	RASL10B	mRNA	1.8579	0.0339817
5277	PIGA	mRNA	1.86713	0.000283951
57053	CHRNA10	mRNA	1.8701	0.0396157
4212	MEIS2	mRNA	1.87427	1.03029e-07
55466	DNAJA4	mRNA	1.87436	0.00734075
153020	RASGEF1B	mRNA	1.88195	0.00050178
685	BTC	mRNA	1.88289	0.0038665
59352	LGR6	mRNA	1.88324	1.03649e-09
2697	GJA1	mRNA	1.90014	0.0106276
10446	LRRN2	mRNA	1.90088	0.0198671
4168	MCF2	mRNA	1.90255	0.00840419
1105	CHD1	mRNA	1.90463	1.74354e-05
1286	COL4A4	mRNA	1.90825	0.00576478
23682	RAB38	mRNA	1.92423	0.00207333
22904	SBNO2	mRNA	1.9268	0.000904278
80311	KLHL15	mRNA	1.94527	1.18292e-06
7071	KLF10	mRNA	1.94735	3.55645e-08
1647	GADD45A	mRNA	1.94846	0.0262741
286006	LSMEM1	mRNA	1.95116	9.37275e-05
6566	SLC16A1	mRNA	1.9639	9.01848e-06
149428	BNIPL	mRNA	1.96484	0.00224689
23670	CEMIP2	mRNA	1.96696	0.00489462
57165	GJC2	mRNA	1.97482	5.27839e-05
1154	CISH	mRNA	1.98093	0.000603556
30812	SOX8	mRNA	1.98562	0.0263879
22936	ELL2	mRNA	2.00885	0.000751587
1827	RCAN1	mRNA	2.0133	3.49487e-06
377677	CA13	mRNA	2.03953	0.0170359
114795	TMEM132B	mRNA	2.04487	0.00136432
1903	S1PR3	mRNA	2.05078	1.79638e-10
49854	ZBTB21	mRNA	2.0547	0.000164915
7700	ZNF141	mRNA	2.05581	0.00282261
2355	FOSL2	mRNA	2.05625	4.20865e-07
3753	KCNE1	mRNA	2.0631	0.000685667
216	ALDH1A1	mRNA	2.06751	0.0287538
4885	NPTX2	mRNA	2.0893	0.000297572
9099	USP2	mRNA	2.09579	0.0316114
902	CCNH	mRNA	2.10684	7.07876e-11
5142	PDE4B	mRNA	2.11276	0.00493593
2823	GPM6A	mRNA	2.11533	0.014615
7538	ZFP36	mRNA	2.12769	0.0262741
84959	UBASH3B	mRNA	2.13243	0.0472226
9229	DLGAP1	mRNA	2.14223	0.00103027
57047	PLSCR2	mRNA	2.15035	9.37275e-05
80055	PGAP1	mRNA	2.15239	0.00359561
23135	KDM6B	mRNA	2.15551	3.25937e-06
80731	THSD7B	mRNA	2.15682	9.47056e-05
25902	MTHFD1L	mRNA	2.16181	0.0107524
4237	MFAP2	mRNA	2.16376	1.13003e-05
113763	ZBED6CL	mRNA	2.16666	6.92325e-05
79827	CLMP	mRNA	2.17452	0.00270045
107987457	LOC107987457	mRNA	2.19414	0.000703004
93166	PRDM6	mRNA	2.19871	1.08306e-14
25819	NOCT	mRNA	2.20278	0.000156762
4502	MT2A	mRNA	2.2039	0.0336713
2850	GPR27	mRNA	2.2073	0.0262741
221468	TMEM217	mRNA	2.20751	0.032372
3217	HOXB7	mRNA	2.20781	0.0345026
7056	THBD	mRNA	2.212	1.59375e-08
3586	IL10	mRNA	2.21378	0.0145181
8877	SPHK1	mRNA	2.2145	0.00503778
282996	RBM20	mRNA	2.23357	0.00515446
3726	JUNB	mRNA	2.23578	0.015694
330	BIRC3	mRNA	2.2364	0.00148122
6446	SGK1	mRNA	2.24365	9.93057e-06
286223	C9orf47	mRNA	2.2508	9.45284e-06
8698	S1PR4	mRNA	2.25278	0.0488031
23366	KIAA0895	mRNA	2.25667	0.00011127
127544	RNF19B	mRNA	2.25755	6.51707e-11
5552	SRGN	mRNA	2.261	0.0374802
1958	EGR1	mRNA	2.26986	0.0381264
221079	ARL5B	mRNA	2.27839	1.57259e-10
5167	ENPP1	mRNA	2.27941	5.81739e-05
2114	ETS2	mRNA	2.28237	1.90501e-08
55612	FERMT1	mRNA	2.28449	0.00461375
10418	SPON1	mRNA	2.28508	0.00154401
80271	ITPKC	mRNA	2.28624	3.8911e-05
6004	RGS16	mRNA	2.28713	0.000686202
81575	APOLD1	mRNA	2.29415	0.00426053
29995	LMCD1	mRNA	2.30215	2.78072e-06
6926	TBX3	mRNA	2.30237	6.5234e-09
4210	MEFV	mRNA	2.3111	0.015487
6303	SAT1	mRNA	2.3115	1.14362e-05
4837	NNMT	mRNA	2.31563	0.000355576
134111	UBE2QL1	mRNA	2.32698	0.0385881
84953	MICALCL	mRNA	2.32704	3.64967e-06
1285	COL4A3	mRNA	2.3274	0.00207396
8835	SOCS2	mRNA	2.33117	3.83658e-06
90826	PRMT9	mRNA	2.33502	1.20142e-07
105379752	LOC105379752	mRNA	2.34035	0.00831195
340719	NANOS1	mRNA	2.34834	1.9911e-05
6583	SLC22A4	mRNA	2.35114	3.54268e-07
1390	CREM	mRNA	2.35247	2.94079e-06
123041	SLC24A4	mRNA	2.35284	0.0192932
3383	ICAM1	mRNA	2.35503	1.40395e-06
100506115	SMIM25	mRNA	2.35563	0.0191306
92162	TMEM88	mRNA	2.35569	0.00902858
6515	SLC2A3	mRNA	2.3673	9.70411e-05
90007	MIDN	mRNA	2.36956	3.42969e-07
79820	CATSPERB	mRNA	2.37366	0.000297572
25817	FAM19A5	mRNA	2.37704	0.00273363
28231	SLCO4A1	mRNA	2.37864	0.000123609
22856	CHSY1	mRNA	2.3939	4.75074e-05
9750	RIPOR2	mRNA	2.39773	0.00105713
1272	CNTN1	mRNA	2.40336	0.000321259
200315	APOBEC3A	mRNA	2.40585	0.0472226
285489	DOK7	mRNA	2.42286	4.70858e-05
6503	SLA	mRNA	2.43252	0.0457835
10865	ARID5A	mRNA	2.45286	3.21814e-07
8740	TNFSF14	mRNA	2.49625	0.000131659
80149	ZC3H12A	mRNA	2.50299	9.33363e-12
84649	DGAT2	mRNA	2.51488	0.0302908
92235	DUSP27	mRNA	2.52427	0.00710976
56999	ADAMTS9	mRNA	2.52463	0.00126285
347733	TUBB2B	mRNA	2.54334	0.000334459
602	BCL3	mRNA	2.5476	4.06064e-06
5743	PTGS2	mRNA	2.57473	0.0140929
51655	RASD1	mRNA	2.57593	0.00380715
2201	FBN2	mRNA	2.60193	0.0137776
6676	SPAG4	mRNA	2.60593	0.00888434
8521	GCM1	mRNA	2.60713	0.0001259
2204	FCAR	mRNA	2.60857	0.00209084
6348	CCL3	mRNA	2.62404	0.0191306
9456	HOMER1	mRNA	2.63052	2.44154e-07
79750	ZNF385D	mRNA	2.63403	1.10756e-10
90665	TBL1Y	mRNA	2.6377	0.0151249
8870	IER3	mRNA	2.64136	2.1716e-07
4211	MEIS1	mRNA	2.64413	3.59991e-30
129881	CCDC173	mRNA	2.64802	0.0303394
152519	NIPAL1	mRNA	2.64892	0.0338772
3214	HOXB4	mRNA	2.6528	5.84995e-11
92949	ADAMTSL1	mRNA	2.65303	7.86865e-09
6556	SLC11A1	mRNA	2.66897	0.00134599
91752	ZNF804A	mRNA	2.67077	0.0463684
4897	NRCAM	mRNA	2.67168	0.000107757
114789	SLC25A25	mRNA	2.67195	5.06754e-13
64388	GREM2	mRNA	2.67823	0.00244361
1847	DUSP5	mRNA	2.69513	6.23663e-05
9673	SLC25A44	mRNA	2.69535	3.66184e-05
84675	TRIM55	mRNA	2.70354	0.0204103
90187	EMILIN3	mRNA	2.70372	0.0208479
10221	TRIB1	mRNA	2.70493	1.25897e-12
29950	SERTAD1	mRNA	2.70577	8.7073e-11
8553	BHLHE40	mRNA	2.70782	1.03712e-11
1839	HBEGF	mRNA	2.71581	4.79319e-11
153571	C5orf38	mRNA	2.73711	0.00191397
5292	PIM1	mRNA	2.74236	1.05457e-13
1846	DUSP4	mRNA	2.74409	1.0697e-06
3880	KRT19	mRNA	2.74759	0.013653
165055	CCDC138	mRNA	2.75219	3.62179e-06
5067	CNTN3	mRNA	2.77514	1.11435e-06
3385	ICAM3	mRNA	2.79637	0.0198245
130497	OSR1	mRNA	2.79676	1.08306e-14
92737	DNER	mRNA	2.79883	0.00939916
85450	ITPRIP	mRNA	2.8014	7.41023e-16
2294	FOXF1	mRNA	2.80958	0.000899331
145581	LRFN5	mRNA	2.82495	0.0220432
4739	NEDD9	mRNA	2.82603	8.35735e-07
146713	RBFOX3	mRNA	2.83146	2.04931e-05
338442	HCAR2	mRNA	2.8324	0.012387
4881	NPR1	mRNA	2.83267	4.06579e-13
223117	SEMA3D	mRNA	2.84129	3.71906e-12
340596	LHFPL1	mRNA	2.84283	0.00362882
100130311	C17orf107	mRNA	2.84575	8.94874e-07
102724231	C3orf86	mRNA	2.8485	0.0117906
249	ALPL	mRNA	2.85406	0.0122786
1441	CSF3R	mRNA	2.85493	0.00188692
10560	SLC19A2	mRNA	2.86968	0.00028508
25976	TIPARP	mRNA	2.87706	6.28625e-08
79784	MYH14	mRNA	2.87795	1.75902e-10
10135	NAMPT	mRNA	2.88508	1.58886e-09
3557	IL1RN	mRNA	2.88815	0.00483793
22822	PHLDA1	mRNA	2.89973	1.52664e-15
8793	TNFRSF10D	mRNA	2.90725	3.43882e-10
203447	NRK	mRNA	2.90831	1.767e-17
643802	LOC643802	mRNA	2.91053	0.0445408
4645	MYO5B	mRNA	2.9201	0.000791311
2891	GRIA2	mRNA	2.92553	0.00459821
5209	PFKFB3	mRNA	2.95898	4.47615e-09
3310	HSPA6	mRNA	2.96193	5.66967e-05
10962	MLLT11	mRNA	2.96682	5.80637e-05
6351	CCL4	mRNA	2.97015	0.00809437
483	ATP1B3	mRNA	2.98019	1.86972e-07
339896	GADL1	mRNA	2.98403	0.0205986
64386	MMP25	mRNA	2.98665	0.00367807
728	C5AR1	mRNA	2.98738	4.66033e-07
5455	POU3F3	mRNA	2.99217	0.000424246
100131378	C11orf91	mRNA	3.03493	0.00041128
100170841	EPOP	mRNA	3.03663	0.000874385
3164	NR4A1	mRNA	3.04561	1.0328e-05
9956	HS3ST2	mRNA	3.07069	6.92325e-05
7832	BTG2	mRNA	3.08544	2.78048e-06
9510	ADAMTS1	mRNA	3.09213	1.86972e-07
5947	RBP1	mRNA	3.09773	5.58195e-09
8794	TNFRSF10C	mRNA	3.12038	0.00612283
4860	PNP	mRNA	3.1256	2.4628e-14
8843	HCAR3	mRNA	3.14438	0.00566633
153572	IRX2	mRNA	3.1473	1.13451e-06
6781	STC1	mRNA	3.16037	1.38241e-08
651	BMP3	mRNA	3.18238	0.00100231
84700	MYO18B	mRNA	3.18536	0.00438394
1117	CHI3L2	mRNA	3.20363	0.0135179
9021	SOCS3	mRNA	3.2125	0.00135328
3034	HAL	mRNA	3.23064	0.0104734
116844	LRG1	mRNA	3.2482	4.57403e-05
144423	GLT1D1	mRNA	3.27696	0.00255806
5806	PTX3	mRNA	3.27914	0.000815142
84935	MEDAG	mRNA	3.2949	1.20584e-12
9723	SEMA3E	mRNA	3.31795	6.51183e-15
64092	SAMSN1	mRNA	3.32679	0.000689124
2921	CXCL3	mRNA	3.33978	2.6866e-05
26585	GREM1	mRNA	3.34664	0.00736732
2919	CXCL1	mRNA	3.36137	7.37392e-06
4783	NFIL3	mRNA	3.37077	1.43768e-07
3386	ICAM4	mRNA	3.37097	0.000187812
2920	CXCL2	mRNA	3.37108	1.64063e-05
56704	JPH1	mRNA	3.37248	0.00192716
93986	FOXP2	mRNA	3.37949	9.57167e-21
5997	RGS2	mRNA	3.38961	7.10272e-05
23764	MAFF	mRNA	3.39971	2.85441e-20
440503	PLIN5	mRNA	3.40169	0.00879845
375307	CATIP	mRNA	3.40657	0.0351934
88	ACTN2	mRNA	3.4168	5.18486e-09
5329	PLAUR	mRNA	3.42286	7.79235e-22
79865	TREML2	mRNA	3.51283	0.00734445
1960	EGR3	mRNA	3.55867	1.64158e-07
55507	GPRC5D	mRNA	3.56892	0.0011006
4616	GADD45B	mRNA	3.57256	2.35732e-09
54210	TREM1	mRNA	3.57608	0.000366227
4499	MT1M	mRNA	3.60366	0.000363966
55422	ZNF331	mRNA	3.61657	6.11506e-21
64218	SEMA4A	mRNA	3.64525	7.85177e-10
64651	CSRNP1	mRNA	3.66787	2.32605e-17
4929	NR4A2	mRNA	3.68506	2.34501e-06
146556	C16orf89	mRNA	3.69895	1.50193e-05
5730	PTGDS	mRNA	3.76944	6.94772e-11
9023	CH25H	mRNA	3.79764	8.98639e-05
11095	ADAMTS8	mRNA	3.80024	1.16739e-33
3552	IL1A	mRNA	3.83041	0.0214984
89822	KCNK17	mRNA	3.83738	3.31021e-14
25984	KRT23	mRNA	3.87661	0.0199149
4051	CYP4F3	mRNA	3.92015	0.0021081
60675	PROK2	mRNA	3.93131	0.00307381
344901	OSTN	mRNA	3.93211	0.00216348
388125	C2CD4B	mRNA	3.95261	3.15999e-05
5009	OTC	mRNA	3.95807	0.0022485
1026	CDKN1A	mRNA	3.99312	9.30869e-18
5307	PITX1	mRNA	4.02711	0.00032897
3553	IL1B	mRNA	4.04411	9.48173e-11
23281	MTUS2	mRNA	4.05698	4.47615e-09
9052	GPRC5A	mRNA	4.13921	2.90103e-17
2215	FCGR3B	mRNA	4.16616	0.0449332
8013	NR4A3	mRNA	4.17837	2.10028e-09
6347	CCL2	mRNA	4.22469	5.72906e-20
1844	DUSP2	mRNA	4.22517	7.17971e-07
6863	TAC1	mRNA	4.2399	0.00041128
222487	ADGRG3	mRNA	4.2563	6.15257e-05
729747	ZNF878	mRNA	4.25925	9.93057e-06
171389	NLRP6	mRNA	4.26739	0.000156762
79192	IRX1	mRNA	4.2696	1.79638e-10
401027	C2orf66	mRNA	4.31166	0.00207333
102724428	SIK1B	mRNA	4.32075	5.04426e-14
4489	MT1A	mRNA	4.35435	8.21293e-05
2357	FPR1	mRNA	4.36387	0.00806504
4609	MYC	mRNA	4.36986	3.07549e-27
353514	LILRA5	mRNA	4.37497	0.0117929
10840	ALDH1L1	mRNA	4.42825	1.29047e-15
2861	GPR37	mRNA	4.44228	6.66689e-08
145741	C2CD4A	mRNA	4.44229	0.026433
8140	SLC7A5	mRNA	4.44763	2.6336e-21
6457	SH3GL3	mRNA	4.50362	7.91183e-05
79845	RNF122	mRNA	4.52507	6.86441e-53
3577	CXCR1	mRNA	4.52712	0.0347098
339479	BRINP3	mRNA	4.63559	0.0118515
186	AGTR2	mRNA	4.63633	0.00254616
23237	ARC	mRNA	4.64074	0.0167469
8875	VNN2	mRNA	4.64537	0.046558
50486	G0S2	mRNA	4.67359	1.06174e-06
5008	OSM	mRNA	4.71048	6.23288e-09
2827	GPR3	mRNA	4.75291	0.0270084
23569	PADI4	mRNA	4.76331	0.0202477
796	CALCA	mRNA	4.78415	6.30765e-06
8061	FOSL1	mRNA	4.79117	2.83721e-11
366	AQP9	mRNA	4.93868	0.00115458
146225	CMTM2	mRNA	4.95795	0.0313719
2069	EREG	mRNA	4.9872	3.29491e-15
285093	RTP5	mRNA	5.03778	0.0232617
27289	RND1	mRNA	5.06027	1.20215e-06
643418	LIPN	mRNA	5.0622	0.000310478
597	BCL2A1	mRNA	5.09451	0.00774493
3576	CXCL8	mRNA	5.15466	0.00109016
266747	RGL4	mRNA	5.16989	0.00708148
51305	KCNK9	mRNA	5.19896	0.000109304
140689	CBLN4	mRNA	5.442	0.00550675
255057	CBARP	mRNA	5.44688	9.05189e-09
165904	XIRP1	mRNA	5.46109	0.000127037
9507	ADAMTS4	mRNA	5.52827	2.06477e-23
3569	IL6	mRNA	5.55768	2.90103e-17
4318	MMP9	mRNA	5.7136	0.00480453
642843	CPSF4L	mRNA	5.73243	0.00211773
6280	S100A9	mRNA	5.85995	0.0086506
6279	S100A8	mRNA	5.91056	0.0129507
199675	MCEMP1	mRNA	6.06132	0.00413226
3036	HAS1	mRNA	6.06693	2.54541e-10
6549	SLC9A2	mRNA	6.07022	0.00124701
6557	SLC12A1	mRNA	6.07868	7.07876e-11
4604	MYBPC1	mRNA	6.30253	2.5609e-05
2812	GP1BB	mRNA	6.35022	0.00405857
158931	TCEAL6	mRNA	6.37787	0.000365315
1668	DEFA3	mRNA	6.3985	0.00191397
374	AREG	mRNA	7.76853	1.32634e-13
100526740	ATP5MF-PTCD1	mRNA	7.79294	9.50484e-09
1440	CSF3	mRNA	8.47925	7.9779e-11
110354863	ZNF660-ZNF197	mRNA	21.2864	1.18427e-07
