## Supplemental figures and tables for "Integrative Multi-omics Approach Reveals the Molecular Characterization and Differences of ECM-PI3K-Akt Pathway among Coronary Artery Bypass Grafting Conduits with Clinical Implications": Supplementary Table S8.xls.xlsx

### Sheet: RA-VS-IMA-DElncRNA
Supplementary Table S8. Differentially expressed lncRNAs in IMA-RA
Gene ID	Gene Symbol	Type	log2 (IMA/RA)	Qvalue (RA-vs-IMA)
100132618	ZRANB2-AS1	lncRNA	-3.12252	0.032223
109729181	ZNF710-AS1	lncRNA	-1.56652	0.000136821
150142	ZNF295-AS1	lncRNA	2.89812	0.0454305
641467	TSC22D1-AS1	lncRNA	-1.35811	0.0128026
220980	TMEM72-AS1	lncRNA	-1.07293	0.0315186
101101775	TMEM220-AS1	lncRNA	-1.26497	0.00576478
100506469	TMEM147-AS1	lncRNA	-1.15987	0.020481
101929655	TMC3-AS1	lncRNA	-1.71957	0.0180497
100642175	SPRY4-IT1	lncRNA	3.34177	0.000125916
285958	SNHG15	lncRNA	1.62369	2.95053e-06
103752585	RORB-AS1	lncRNA	-1.89755	0.0018812
145624	PWAR1	lncRNA	1.4605	0.029889
100507034	PITRM1-AS1	lncRNA	2.4205	0.00124701
25859	PART1	lncRNA	1.29664	0.005051
100506421	PANTR1	lncRNA	5.10643	0.047584
100996570	NFIA-AS2	lncRNA	2.68534	0.00866546
100532732	MSH5-SAPCD1	lncRNA	-2.67941	0.0314303
388815	MIR99AHG	lncRNA	-1.08048	0.0060553
731424	MIR3945HG	lncRNA	2.78479	0.0157931
407975	MIR17HG	lncRNA	2.08605	0.00201896
114614	MIR155HG	lncRNA	2.27827	0.00316401
79104	MEG8	lncRNA	1.94784	0.03833
101927288	MANEA-DT	lncRNA	-1.45958	0.0263377
100505994	LUCAT1	lncRNA	3.10864	1.92953e-07
646588	LOC646588	lncRNA	-2.44022	7.69139e-07
401021	LOC401021	lncRNA	-1.23075	0.0125217
400867	LOC400867	lncRNA	2.78066	0.00603549
285889	LOC285889	lncRNA	-1.8047	0.0216059
283856	LOC283856	lncRNA	-1.81067	0.0191306
283387	LOC283387	lncRNA	2.67721	0.00307381
152048	LOC152048	lncRNA	1.40695	0.010927
145694	LOC145694	lncRNA	-2.19209	6.92325e-05
112268448	LOC112268448	lncRNA	-2.33624	0.0267939
112268445	LOC112268445	lncRNA	-3.23541	0.00464155
112268282	LOC112268282	lncRNA	-2.89661	3.89868e-05
112268280	LOC112268280	lncRNA	-2.3568	0.0015246
112268158	LOC112268158	lncRNA	1.37641	0.0316114
112268133	LOC112268133	lncRNA	2.38871	0.00128032
112267984	LOC112267984	lncRNA	-3.0037	0.0295646
112267892	LOC112267892	lncRNA	-3.89307	0.0466725
107987437	LOC107987437	lncRNA	1.72434	0.0143807
107987245	LOC107987245	lncRNA	1.55538	0.0035538
107987208	LOC107987208	lncRNA	2.76605	0.0202477
107986990	LOC107986990	lncRNA	4.45307	1.25864e-10
107986924	LOC107986924	lncRNA	4.07427	0.0309573
107986819	LOC107986819	lncRNA	-4.17567	0.00496668
107986698	LOC107986698	lncRNA	-1.07814	0.0344368
107986655	LOC107986655	lncRNA	1.60616	0.000995377
107986613	LOC107986613	lncRNA	-1.85091	0.00151063
107986457	LOC107986457	lncRNA	2.38651	0.0179389
107986454	LOC107986454	lncRNA	-1.85663	0.0358367
107986435	LOC107986435	lncRNA	2.10635	0.0451233
107986426	LOC107986426	lncRNA	4.68533	3.12031e-08
107986419	LOC107986419	lncRNA	-1.52821	0.00361869
107986399	LOC107986399	lncRNA	2.83248	0.038027
107986294	LOC107986294	lncRNA	-1.58269	0.0158115
107986293	LOC107986293	lncRNA	3.61579	2.60134e-05
107986148	LOC107986148	lncRNA	1.97355	0.0265258
107986079	LOC107986079	lncRNA	1.80248	0.0415322
107986015	LOC107986015	lncRNA	-1.47876	0.048163
107986009	LOC107986009	lncRNA	3.7525	1.7515e-07
107985770	LOC107985770	lncRNA	-1.70613	0.00593107
107985746	LOC107985746	lncRNA	3.12151	1.04684e-05
107985216	LOC107985216	lncRNA	-1.45435	0.00407612
107985134	LOC107985134	lncRNA	-1.81887	0.0316114
107984800	LOC107984800	lncRNA	-4.9673	0.0404205
107984716	LOC107984716	lncRNA	2.72829	0.000168109
107984630	LOC107984630	lncRNA	-4.42966	0.0210487
107984581	LOC107984581	lncRNA	1.60604	0.020481
107984529	LOC107984529	lncRNA	1.53662	0.0357533
107984427	LOC107984427	lncRNA	-1.48251	0.00609286
107984391	LOC107984391	lncRNA	3.15252	0.00145109
107984255	LOC107984255	lncRNA	-2.63632	0.000657401
107984234	LOC107984234	lncRNA	-1.6105	0.0349105
105747689	LOC105747689	lncRNA	1.54806	0.0262255
105379099	LOC105379099	lncRNA	2.71201	0.0292007
105378663	LOC105378663	lncRNA	1.86244	0.00424103
105378605	LOC105378605	lncRNA	4.97449	0.0110136
105378604	LOC105378604	lncRNA	3.1479	2.1826e-21
105378437	LOC105378437	lncRNA	-2.1142	0.00228062
105378369	LOC105378369	lncRNA	-1.90501	0.0294618
105378198	LOC105378198	lncRNA	3.0802	0.0418332
105378143	LOC105378143	lncRNA	2.67241	0.00879845
105377982	LOC105377982	lncRNA	-2.36927	0.011647
105377599	LOC105377599	lncRNA	-1.79658	0.0236781
105377567	LOC105377567	lncRNA	2.90339	0.000356513
105377527	LOC105377527	lncRNA	1.52109	0.0150969
105377406	LOC105377406	lncRNA	-2.74892	0.000254821
105377148	LOC105377148	lncRNA	-1.63306	0.00941336
105377115	LOC105377115	lncRNA	-2.6529	0.0369355
105376878	LOC105376878	lncRNA	-2.55365	0.034338
105376767	LOC105376767	lncRNA	2.75274	0.00854621
105376709	LOC105376709	lncRNA	4.04347	0.0278452
105376592	LOC105376592	lncRNA	-1.86546	0.00235657
105376591	LOC105376591	lncRNA	-2.34547	7.14911e-05
105376571	LOC105376571	lncRNA	-3.07393	0.00124331
105376361	LOC105376361	lncRNA	3.2497	0.0119084
105376233	LOC105376233	lncRNA	-4.52439	6.45398e-09
105376232	LOC105376232	lncRNA	-4.28771	3.75535e-06
105376161	LOC105376161	lncRNA	-2.98184	0.000690708
105375987	LOC105375987	lncRNA	4.36628	0.0034497
105375909	LOC105375909	lncRNA	-4.18842	1.86688e-05
105375228	LOC105375228	lncRNA	1.48133	0.0262255
105375166	LOC105375166	lncRNA	-4.66199	9.48173e-11
105375103	LOC105375103	lncRNA	6.95929	6.75003e-07
105374988	LOC105374988	lncRNA	5.89276	0.00953228
105374746	LOC105374746	lncRNA	-1.7237	0.0418332
105374709	LOC105374709	lncRNA	-1.74926	0.0173964
105374407	LOC105374407	lncRNA	1.17865	0.00509051
105374317	LOC105374317	lncRNA	2.68375	0.00266041
105373945	LOC105373945	lncRNA	-1.80345	0.0442049
105373868	LOC105373868	lncRNA	1.92061	0.0180497
105373712	LOC105373712	lncRNA	-3.87711	6.94721e-07
105373685	LOC105373685	lncRNA	2.23467	0.000151524
105373654	LOC105373654	lncRNA	-2.58321	0.00652163
105373618	LOC105373618	lncRNA	-1.95874	0.0165533
105373613	LOC105373613	lncRNA	-4.55922	0.0291685
105373557	LOC105373557	lncRNA	2.33235	0.0293701
105373479	LOC105373479	lncRNA	-2.85514	4.23456e-06
105373181	LOC105373181	lncRNA	2.84644	7.95649e-05
105372984	LOC105372984	lncRNA	-3.06033	0.00390562
105372802	LOC105372802	lncRNA	2.44849	9.27658e-05
105372571	LOC105372571	lncRNA	2.23286	0.00148122
105372539	LOC105372539	lncRNA	-2.32661	0.0149708
105372190	LOC105372190	lncRNA	-2.88428	0.000150709
105372061	LOC105372061	lncRNA	2.71947	0.00850061
105371225	LOC105371225	lncRNA	3.6283	0.019305
105370994	LOC105370994	lncRNA	-2.6966	0.00629901
105370960	LOC105370960	lncRNA	-3.62338	0.013653
105370939	LOC105370939	lncRNA	2.48617	6.4048e-05
105370525	LOC105370525	lncRNA	5.49237	0.000846949
105370327	LOC105370327	lncRNA	-2.72683	0.00212594
105369529	LOC105369529	lncRNA	-3.03201	0.00752535
105369319	LOC105369319	lncRNA	-2.35686	0.00273363
105369165	LOC105369165	lncRNA	4.71974	0.0295877
105369151	LOC105369151	lncRNA	-2.85221	1.14304e-10
102724214	LOC102724214	lncRNA	-2.08426	0.00265496
102723716	LOC102723716	lncRNA	2.89584	0.000527792
102723694	LOC102723694	lncRNA	1.3651	0.0471508
102723506	LOC102723506	lncRNA	2.89423	0.0356057
102723403	LOC102723403	lncRNA	2.46264	0.0210514
101929667	LOC101929667	lncRNA	-1.59755	0.00925149
101929201	LOC101929201	lncRNA	3.22646	0.00192716
101929124	LOC101929124	lncRNA	2.99382	0.0207029
101928775	LOC101928775	lncRNA	-4.65798	0.0129167
101928674	LOC101928674	lncRNA	2.38312	2.10049e-07
101928068	LOC101928068	lncRNA	-1.16014	0.0270084
101928042	LOC101928042	lncRNA	-1.61077	0.0151789
101927947	LOC101927947	lncRNA	-1.64794	0.00593429
101927712	LOC101927712	lncRNA	2.52382	0.00187413
101927699	LOC101927699	lncRNA	-2.78676	0.00041128
101927646	LOC101927646	lncRNA	2.21689	7.65306e-07
101927608	LOC101927608	lncRNA	3.31882	0.0192932
101927414	LOC101927414	lncRNA	-2.2932	0.00951208
101927263	LOC101927263	lncRNA	-2.0158	0.00105232
101926956	LOC101926956	lncRNA	-2.07521	0.00175421
100507403	LOC100507403	lncRNA	-1.57781	0.00838356
100507351	LOC100507351	lncRNA	-1.49042	0.0204103
100506571	LOC100506571	lncRNA	-1.76884	0.00758532
100505501	LOC100505501	lncRNA	-3.02427	0.00939916
100505498	LOC100505498	lncRNA	-2.40741	7.55478e-09
100289061	LOC100289061	lncRNA	2.06293	0.014615
100128059	LOC100128059	lncRNA	3.32977	0.0170359
100288181	LNCOC1	lncRNA	-1.69609	0.0174702
401585	LINC02595	lncRNA	1.8134	0.0142882
105377441	LINC02511	lncRNA	-1.75006	0.0199653
107986264	LINC02438	lncRNA	-5.16883	0.000311348
101928478	LINC02269	lncRNA	3.88097	0.000166604
101927153	LINC02207	lncRNA	6.18556	0.00221413
101927740	LINC02202	lncRNA	-1.04996	0.0163619
105374177	LINC02029	lncRNA	3.57698	0.0254498
285043	LINC01936	lncRNA	-1.46094	0.0408327
101927115	LINC01933	lncRNA	-3.53601	0.00099952
105372030	LINC01894	lncRNA	-2.90848	0.0370304
105374251	LINC01839	lncRNA	-2.22811	0.0498868
100507073	LINC01798	lncRNA	3.65367	0.0435696
100132147	LINC01783	lncRNA	4.32094	0.00117111
100506172	LINC01568	lncRNA	-2.37472	0.0274414
100505929	LINC01549	lncRNA	2.89196	0.0302585
100506795	LINC01354	lncRNA	1.65304	0.0484536
285084	LINC01305	lncRNA	-4.21506	0.00140527
101927780	LINC01303	lncRNA	2.83945	0.00332678
100505532	LINC01301	lncRNA	-1.41536	0.0199801
284751	LINC01270	lncRNA	1.81345	0.00612283
400456	LINC01197	lncRNA	-2.98847	1.15155e-15
339524	LINC01140	lncRNA	-1.68169	0.0117489
339535	LINC01139	lncRNA	-3.24814	3.77721e-12
102724224	LINC01117	lncRNA	-2.25093	0.000247164
285501	LINC01098	lncRNA	5.5589	0.0426511
399844	LINC01002	lncRNA	3.13758	7.26248e-05
145820	LINC00924	lncRNA	-1.70482	0.00960597
100506835	LINC00840	lncRNA	-2.359	0.0030968
646113	LINC00643	lncRNA	-2.74333	0.0202169
127841	LINC00628	lncRNA	5.6791	0.00306522
100505566	LINC00578	lncRNA	1.78195	0.0335532
29931	LINC00312	lncRNA	3.02362	1.39378e-05
100287902	LGALS8-AS1	lncRNA	3.87158	0.000170019
100506443	ITPKB-IT1	lncRNA	2.30164	0.0488031
101929475	ITGB1-DT	lncRNA	1.50846	1.5845e-05
55853	IDI2-AS1	lncRNA	1.81661	0.0176841
105372274	HSPC102	lncRNA	5.05983	0.0472226
221883	HOXA11-AS	lncRNA	-9.02193	4.41528e-12
100874323	HOXA10-AS	lncRNA	-2.54521	0.0128277
100288198	HMGN3-AS1	lncRNA	-1.30394	0.00121237
100506314	GPRC5D-AS1	lncRNA	4.99753	1.14648e-11
149775	GNAS-AS1	lncRNA	-1.74127	0.0462203
100505592	GAPLINC	lncRNA	2.35499	0.00478071
101927703	FOXCUT	lncRNA	3.92233	4.18354e-11
403150	FLJ31356	lncRNA	1.42142	0.0203728
100128385	FAM225B	lncRNA	-2.74385	0.00732105
100874375	FAM155A-IT1	lncRNA	2.03895	0.0426488
285987	DLX6-AS1	lncRNA	-2.2108	0.00603676
64150	DIO3OS	lncRNA	-1.83848	7.67802e-06
107984504	CPNE8-AS1	lncRNA	3.15409	9.43886e-06
100144603	CHKB-DT	lncRNA	-1.7208	0.00496825
102723320	CERS3-AS1	lncRNA	3.15271	1.41686e-05
107984540	CACNA1C-IT1	lncRNA	-2.8485	0.0184201
147276	C18orf15	lncRNA	1.56554	0.0477985
100302650	BRE-AS1	lncRNA	2.79482	9.0356e-05
574406	ADAMTSL4-AS1	lncRNA	1.82892	0.0283355
