## Supplemental figures and tables for "Integrative Multi-omics Approach Reveals the Molecular Characterization and Differences of ECM-PI3K-Akt Pathway among Coronary Artery Bypass Grafting Conduits with Clinical Implications": Supplementary Table S9.xls.xlsx

### Sheet: Supplementary Table S9.xls
Supplementary Table S9. Differentially expressed circRNAs in IMA-RA
Gene ID	Gene Symbol	Type	log2 (IMA/RA)	Qvalue (RA-vs-IMA)
hsa_circ_0114781	hsa_circ_0114781	circRNA	-1.55197	0.0109844
hsa_circ_0096757	hsa_circ_0096757	circRNA	6.81851	0.00654659
hsa_circ_0030691	hsa_circ_0030691	circRNA	-7.22549	1.90717e-05
hsa_circ_0085664	hsa_circ_0085664	circRNA	2.12028	1.88706e-06
hsa_circ_0002254	hsa_circ_0002254	circRNA	1.21047	0.0145904
hsa_circ_0097091	hsa_circ_0097091	circRNA	1.51695	0.000227039
hsa_circ_0083909	hsa_circ_0083909	circRNA	6.96625	0.00169169
hsa_circ_0036132	hsa_circ_0036132	circRNA	2.23335	0.00102274
hsa_circ_0005687	hsa_circ_0005687	circRNA	1.95888	0.0332079
hsa_circ_0104946	hsa_circ_0104946	circRNA	-7.05924	0.000218442
hsa_circ_0055255	hsa_circ_0055255	circRNA	-7.07462	0.000359876
hsa_circ_0005019	hsa_circ_0005019	circRNA	2.12376	2.21444e-06
hsa_circ_0000048	hsa_circ_0000048	circRNA	2.26759	0.00122548
hsa_circ_0024330	hsa_circ_0024330	circRNA	2.14509	0.000250378
hsa_circ_0097020	hsa_circ_0097020	circRNA	-6.63363	0.016477
hsa_circ_0072570	hsa_circ_0072570	circRNA	-1.30414	0.000233445
hsa_circ_0042042	hsa_circ_0042042	circRNA	1.66405	0.00166712
hsa_circ_0097103	hsa_circ_0097103	circRNA	1.61461	6.36482e-06
hsa_circ_0093212	hsa_circ_0093212	circRNA	1.76942	4.31344e-05
hsa_circ_0064900	hsa_circ_0064900	circRNA	3.54987	0.00956238
hsa_circ_0091299	hsa_circ_0091299	circRNA	-7.26691	7.02333e-06
hsa_circ_0002706	hsa_circ_0002706	circRNA	1.11907	0.00159655
hsa_circ_0017836	hsa_circ_0017836	circRNA	2.10465	8.96226e-05
hsa_circ_0045983	hsa_circ_0045983	circRNA	1.24834	0.0103157
hsa_circ_0128863	hsa_circ_0128863	circRNA	1.38146	0.0059038
hsa_circ_0070578	hsa_circ_0070578	circRNA	1.00375	0.0416993
hsa_circ_0098327	hsa_circ_0098327	circRNA	-1.12158	0.00742105
hsa_circ_0048418	hsa_circ_0048418	circRNA	3.58682	9.22805e-22
hsa_circ_0042027	hsa_circ_0042027	circRNA	1.55321	0.000476462
hsa_circ_0061707	hsa_circ_0061707	circRNA	1.93558	7.0002e-06
hsa_circ_0077056	hsa_circ_0077056	circRNA	-1.37471	0.0230821
hsa_circ_0096570	hsa_circ_0096570	circRNA	6.81318	0.007158
hsa_circ_0059476	hsa_circ_0059476	circRNA	-1.34737	0.0141062
hsa_circ_0092374	hsa_circ_0092374	circRNA	6.83909	0.0362071
hsa_circ_0126176	hsa_circ_0126176	circRNA	1.47246	0.000265129
hsa_circ_0005531	hsa_circ_0005531	circRNA	-6.6181	0.0181955
hsa_circ_0056022	hsa_circ_0056022	circRNA	1.6723	0.00191362
hsa_circ_0072016	hsa_circ_0072016	circRNA	-6.88285	0.00138486
hsa_circ_0061351	hsa_circ_0061351	circRNA	7.28908	2.17125e-05
hsa_circ_0075463	hsa_circ_0075463	circRNA	1.50317	0.00659772
hsa_circ_0107814	hsa_circ_0107814	circRNA	1.78537	5.49155e-05
hsa_circ_0080948	hsa_circ_0080948	circRNA	7.08398	0.000291674
hsa_circ_0042030	hsa_circ_0042030	circRNA	1.45975	0.00826156
hsa_circ_0057382	hsa_circ_0057382	circRNA	-1.66221	0.0181955
hsa_circ_0059463	hsa_circ_0059463	circRNA	-1.27696	0.0449827
hsa_circ_0098320	hsa_circ_0098320	circRNA	-1.2203	0.000381057
hsa_circ_0081876	hsa_circ_0081876	circRNA	6.65721	0.0246285
hsa_circ_0042608	hsa_circ_0042608	circRNA	-6.555	0.0325073
hsa_circ_0107813	hsa_circ_0107813	circRNA	1.69718	0.000269195
hsa_circ_0044889	hsa_circ_0044889	circRNA	7.16027	0.000190764
hsa_circ_0073490	hsa_circ_0073490	circRNA	2.16194	5.8525e-06
hsa_circ_0011456	hsa_circ_0011456	circRNA	2.11588	7.05759e-07
hsa_circ_0129221	hsa_circ_0129221	circRNA	-1.79491	5.6064e-05
hsa_circ_0139151	hsa_circ_0139151	circRNA	-1.07669	0.0236168
hsa_circ_0026362	hsa_circ_0026362	circRNA	-6.87623	0.00178745
hsa_circ_0008850	hsa_circ_0008850	circRNA	2.11417	0.00915239
hsa_circ_0107680	hsa_circ_0107680	circRNA	1.45299	0.0147786
hsa_circ_0008523	hsa_circ_0008523	circRNA	1.24207	0.0250027
hsa_circ_0008864	hsa_circ_0008864	circRNA	1.43746	0.0463167
hsa_circ_0005698	hsa_circ_0005698	circRNA	1.61739	0.000233563
hsa_circ_0042047	hsa_circ_0042047	circRNA	1.94356	7.90595e-05
hsa_circ_0017607	hsa_circ_0017607	circRNA	2.89822	6.68504e-05
hsa_circ_0055005	hsa_circ_0055005	circRNA	7.98998	2.44123e-09
hsa_circ_0107817	hsa_circ_0107817	circRNA	1.73624	0.000245693
hsa_circ_0025869	hsa_circ_0025869	circRNA	1.87349	0.0416993
hsa_circ_0048194	hsa_circ_0048194	circRNA	7.56356	1.07879e-06
hsa_circ_0079643	hsa_circ_0079643	circRNA	1.26203	0.0414372
hsa_circ_0067557	hsa_circ_0067557	circRNA	7.47394	2.98135e-06
hsa_circ_0004885	hsa_circ_0004885	circRNA	1.30397	0.00155303
hsa_circ_0101406	hsa_circ_0101406	circRNA	-1.60021	0.000541848
hsa_circ_0107811	hsa_circ_0107811	circRNA	1.35473	0.000468136
hsa_circ_0055543	hsa_circ_0055543	circRNA	1.66562	0.00234675
hsa_circ_0064361	hsa_circ_0064361	circRNA	6.58154	0.0482301
hsa_circ_0088205	hsa_circ_0088205	circRNA	-2.83716	0.01779
hsa_circ_0011458	hsa_circ_0011458	circRNA	1.51161	0.029233
hsa_circ_0069094	hsa_circ_0069094	circRNA	22.2836	1.81577e-07
hsa_circ_0087884	hsa_circ_0087884	circRNA	1.05925	0.0263578
hsa_circ_0042032	hsa_circ_0042032	circRNA	1.64118	0.000711304
hsa_circ_0097098	hsa_circ_0097098	circRNA	1.8541	1.04941e-05
hsa_circ_0087378	hsa_circ_0087378	circRNA	-1.66015	1.42727e-06
hsa_circ_0078696	hsa_circ_0078696	circRNA	1.50011	0.00572719
hsa_circ_0030688	hsa_circ_0030688	circRNA	-6.73479	0.00618626
hsa_circ_0025357	hsa_circ_0025357	circRNA	2.72786	0.00870914
hsa_circ_0113066	hsa_circ_0113066	circRNA	6.74459	0.0136269
hsa_circ_0128192	hsa_circ_0128192	circRNA	6.84022	0.035459
hsa_circ_0008097	hsa_circ_0008097	circRNA	2.11417	0.00915239
hsa_circ_0093213	hsa_circ_0093213	circRNA	1.72414	7.9956e-05
hsa_circ_0014282	hsa_circ_0014282	circRNA	6.86567	0.00418433
hsa_circ_0114399	hsa_circ_0114399	circRNA	1.47713	0.00492169
hsa_circ_0055004	hsa_circ_0055004	circRNA	6.89986	0.00265866
hsa_circ_0125943	hsa_circ_0125943	circRNA	1.26117	0.00240531
hsa_circ_0042043	hsa_circ_0042043	circRNA	1.65557	0.000882416
hsa_circ_0003987	hsa_circ_0003987	circRNA	6.91378	0.00395183
hsa_circ_0120380	hsa_circ_0120380	circRNA	7.31816	2.54695e-05
hsa_circ_0004713	hsa_circ_0004713	circRNA	-1.41599	0.00933962
hsa_circ_0054993	hsa_circ_0054993	circRNA	6.93703	0.00178745
hsa_circ_0067440	hsa_circ_0067440	circRNA	-1.94749	0.0187375
hsa_circ_0035618	hsa_circ_0035618	circRNA	-1.18133	0.00221025
hsa_circ_0037282	hsa_circ_0037282	circRNA	-1.83958	0.00130456
hsa_circ_0006749	hsa_circ_0006749	circRNA	1.25355	0.00361161
hsa_circ_0077054	hsa_circ_0077054	circRNA	-6.72683	0.00796769
hsa_circ_0107824	hsa_circ_0107824	circRNA	1.73093	0.000865457
hsa_circ_0018570	hsa_circ_0018570	circRNA	1.28961	0.0362071
hsa_circ_0026364	hsa_circ_0026364	circRNA	-6.77638	0.00547594
hsa_circ_0049382	hsa_circ_0049382	circRNA	1.62657	0.0359666
hsa_circ_0118499	hsa_circ_0118499	circRNA	6.92817	0.02134
hsa_circ_0010616	hsa_circ_0010616	circRNA	-6.84981	0.00222394
hsa_circ_0010171	hsa_circ_0010171	circRNA	6.89274	0.029233
hsa_circ_0008962	hsa_circ_0008962	circRNA	2.02981	0.0192741
hsa_circ_0007625	hsa_circ_0007625	circRNA	3.43773	1.04941e-05
hsa_circ_0107820	hsa_circ_0107820	circRNA	1.75378	0.00443511
hsa_circ_0083704	hsa_circ_0083704	circRNA	1.47149	0.0404405
hsa_circ_0093492	hsa_circ_0093492	circRNA	1.54604	0.0217413
hsa_circ_0029903	hsa_circ_0029903	circRNA	1.2446	0.00277701
hsa_circ_0030698	hsa_circ_0030698	circRNA	-6.71662	0.00886163
hsa_circ_0027969	hsa_circ_0027969	circRNA	6.76536	0.0116078
hsa_circ_0107835	hsa_circ_0107835	circRNA	1.67387	0.0208495
hsa_circ_0077036	hsa_circ_0077036	circRNA	-1.26445	0.0299036
hsa_circ_0072563	hsa_circ_0072563	circRNA	-1.67289	0.000427954
hsa_circ_0128421	hsa_circ_0128421	circRNA	-1.371	0.0196774
hsa_circ_0077049	hsa_circ_0077049	circRNA	-6.80569	0.00400607
hsa_circ_0042039	hsa_circ_0042039	circRNA	1.73979	0.0320254
hsa_circ_0006139	hsa_circ_0006139	circRNA	1.11907	0.00159655
hsa_circ_0041476	hsa_circ_0041476	circRNA	-3.45384	1.42727e-06
hsa_circ_0112589	hsa_circ_0112589	circRNA	6.89585	0.0244471
hsa_circ_0119248	hsa_circ_0119248	circRNA	6.87078	0.0332982
hsa_circ_0098324	hsa_circ_0098324	circRNA	-1.13307	0.02134
hsa_circ_0131624	hsa_circ_0131624	circRNA	1.20279	0.0370753
hsa_circ_0104798	hsa_circ_0104798	circRNA	1.42284	0.00167064
hsa_circ_0025770	hsa_circ_0025770	circRNA	-1.30181	0.00106556
hsa_circ_0048419	hsa_circ_0048419	circRNA	6.85781	0.00460171
hsa_circ_0137761	hsa_circ_0137761	circRNA	-2.90643	0.0173836
hsa_circ_0008158	hsa_circ_0008158	circRNA	7.44725	2.29618e-06
hsa_circ_0042046	hsa_circ_0042046	circRNA	1.74244	0.00191362
hsa_circ_0013221	hsa_circ_0013221	circRNA	7.07069	0.000624515
hsa_circ_0128808	hsa_circ_0128808	circRNA	-1.89985	7.33842e-07
hsa_circ_0133080	hsa_circ_0133080	circRNA	2.15198	1.85515e-09
hsa_circ_0107828	hsa_circ_0107828	circRNA	1.80968	2.37004e-06
hsa_circ_0016068	hsa_circ_0016068	circRNA	7.66939	4.37872e-07
hsa_circ_0121708	hsa_circ_0121708	circRNA	1.94921	0.0389026
hsa_circ_0058840	hsa_circ_0058840	circRNA	-1.23917	0.0325073
hsa_circ_0069312	hsa_circ_0069312	circRNA	6.90566	0.00256558
hsa_circ_0072571	hsa_circ_0072571	circRNA	-1.61062	0.000376822
hsa_circ_0104945	hsa_circ_0104945	circRNA	-7.50172	7.33842e-07
hsa_circ_0128553	hsa_circ_0128553	circRNA	-6.49556	0.0485393
hsa_circ_0004370	hsa_circ_0004370	circRNA	-1.67275	1.04337e-06
hsa_circ_0130107	hsa_circ_0130107	circRNA	1.66251	0.000476462
hsa_circ_0112594	hsa_circ_0112594	circRNA	7.70368	3.95412e-07
hsa_circ_0057356	hsa_circ_0057356	circRNA	-1.85418	0.00265866
hsa_circ_0138632	hsa_circ_0138632	circRNA	1.26835	0.0192741
hsa_circ_0017606	hsa_circ_0017606	circRNA	2.14851	0.000196128
hsa_circ_0002768	hsa_circ_0002768	circRNA	2.10164	3.02658e-05
hsa_circ_0098316	hsa_circ_0098316	circRNA	-1.14338	0.00179997
hsa_circ_0042033	hsa_circ_0042033	circRNA	1.53237	0.00198452
hsa_circ_0086357	hsa_circ_0086357	circRNA	2.3062	1.57029e-05
hsa_circ_0075043	hsa_circ_0075043	circRNA	1.75475	9.6987e-05
hsa_circ_0107830	hsa_circ_0107830	circRNA	1.57397	0.000227039
hsa_circ_0051351	hsa_circ_0051351	circRNA	7.60277	3.18103e-07
hsa_circ_0112597	hsa_circ_0112597	circRNA	6.76468	0.0117126
hsa_circ_0130715	hsa_circ_0130715	circRNA	7.46295	2.92011e-06
hsa_circ_0101109	hsa_circ_0101109	circRNA	-6.73368	0.00594643
hsa_circ_0109909	hsa_circ_0109909	circRNA	3.55084	6.49641e-24
hsa_circ_0025769	hsa_circ_0025769	circRNA	-1.11233	0.0160234
hsa_circ_0137524	hsa_circ_0137524	circRNA	1.00345	0.0438606
hsa_circ_0003034	hsa_circ_0003034	circRNA	1.11346	0.00166712
hsa_circ_0001162	hsa_circ_0001162	circRNA	20.4025	2.77307e-06
hsa_circ_0017608	hsa_circ_0017608	circRNA	2.90105	0.000217237
hsa_circ_0119159	hsa_circ_0119159	circRNA	6.7023	0.021859
hsa_circ_0140305	hsa_circ_0140305	circRNA	1.08961	0.0190502
hsa_circ_0042026	hsa_circ_0042026	circRNA	1.39733	6.3337e-05
hsa_circ_0014680	hsa_circ_0014680	circRNA	7.66201	1.42966e-06
hsa_circ_0075465	hsa_circ_0075465	circRNA	2.0868	2.94425e-06
hsa_circ_0104802	hsa_circ_0104802	circRNA	1.39276	0.0018613
hsa_circ_0072003	hsa_circ_0072003	circRNA	-6.88764	0.00122548
hsa_circ_0009534	hsa_circ_0009534	circRNA	1.3362	0.00324796
hsa_circ_0130104	hsa_circ_0130104	circRNA	1.78502	4.8672e-05
hsa_circ_0025460	hsa_circ_0025460	circRNA	1.14933	0.0412652
hsa_circ_0023877	hsa_circ_0023877	circRNA	-7.01905	0.000266683
hsa_circ_0005742	hsa_circ_0005742	circRNA	3.4819	1.42727e-06
hsa_circ_0055002	hsa_circ_0055002	circRNA	6.98913	0.00138486
hsa_circ_0107815	hsa_circ_0107815	circRNA	1.72155	0.000338262
hsa_circ_0014093	hsa_circ_0014093	circRNA	1.21441	0.00796769
hsa_circ_0116975	hsa_circ_0116975	circRNA	1.55692	0.0204381
hsa_circ_0042049	hsa_circ_0042049	circRNA	1.60477	2.02872e-05
hsa_circ_0077604	hsa_circ_0077604	circRNA	-1.56383	0.00740206
hsa_circ_0055986	hsa_circ_0055986	circRNA	1.18552	0.0246285
hsa_circ_0014281	hsa_circ_0014281	circRNA	2.62106	0.0429787
hsa_circ_0092600	hsa_circ_0092600	circRNA	6.69589	0.0194089
hsa_circ_0056013	hsa_circ_0056013	circRNA	1.6723	0.00191362
hsa_circ_0040712	hsa_circ_0040712	circRNA	6.63744	0.0335243
hsa_circ_0001787	hsa_circ_0001787	circRNA	7.40576	3.58496e-06
hsa_circ_0042040	hsa_circ_0042040	circRNA	2.0345	0.000289504
hsa_circ_0042607	hsa_circ_0042607	circRNA	-6.59533	0.0219656
hsa_circ_0007745	hsa_circ_0007745	circRNA	-1.44716	0.000317052
hsa_circ_0057381	hsa_circ_0057381	circRNA	-1.6515	0.0242264
hsa_circ_0008260	hsa_circ_0008260	circRNA	1.11907	0.00159655
hsa_circ_0122203	hsa_circ_0122203	circRNA	3.49448	5.67993e-09
hsa_circ_0036116	hsa_circ_0036116	circRNA	6.83639	0.00492169
hsa_circ_0099135	hsa_circ_0099135	circRNA	-6.62845	0.016477
hsa_circ_0104800	hsa_circ_0104800	circRNA	1.2184	0.0362071
hsa_circ_0051357	hsa_circ_0051357	circRNA	8.30674	1.24231e-10
hsa_circ_0077044	hsa_circ_0077044	circRNA	-1.42873	0.00329983
hsa_circ_0098319	hsa_circ_0098319	circRNA	-1.15728	0.0215096
hsa_circ_0026068	hsa_circ_0026068	circRNA	7.30002	6.3337e-05
hsa_circ_0006999	hsa_circ_0006999	circRNA	2.95974	6.41483e-13
hsa_circ_0057399	hsa_circ_0057399	circRNA	-1.3729	0.0201875
hsa_circ_0104412	hsa_circ_0104412	circRNA	6.82486	0.0067651
hsa_circ_0081990	hsa_circ_0081990	circRNA	1.59876	4.8672e-05
hsa_circ_0101118	hsa_circ_0101118	circRNA	-7.91104	5.77174e-09
hsa_circ_0050141	hsa_circ_0050141	circRNA	-6.87725	0.00200227
hsa_circ_0042034	hsa_circ_0042034	circRNA	1.83196	1.70453e-06
hsa_circ_0129689	hsa_circ_0129689	circRNA	-6.67918	0.0107216
hsa_circ_0030681	hsa_circ_0030681	circRNA	-7.2891	2.20916e-05
hsa_circ_0122690	hsa_circ_0122690	circRNA	6.73734	0.0158585
hsa_circ_0017837	hsa_circ_0017837	circRNA	1.86386	0.000227039
hsa_circ_0067706	hsa_circ_0067706	circRNA	1.12419	0.0445605
hsa_circ_0116532	hsa_circ_0116532	circRNA	-6.64041	0.0168839
hsa_circ_0107812	hsa_circ_0107812	circRNA	1.59428	0.000467279
hsa_circ_0015051	hsa_circ_0015051	circRNA	1.62872	0.000227039
hsa_circ_0080946	hsa_circ_0080946	circRNA	7.37396	5.8525e-06
hsa_circ_0088207	hsa_circ_0088207	circRNA	-2.7361	0.037732
hsa_circ_0107829	hsa_circ_0107829	circRNA	1.6113	3.88602e-05
hsa_circ_0014035	hsa_circ_0014035	circRNA	1.10842	0.0123933
hsa_circ_0025767	hsa_circ_0025767	circRNA	-1.01854	0.0230821
hsa_circ_0055953	hsa_circ_0055953	circRNA	1.93821	4.5754e-06
hsa_circ_0104801	hsa_circ_0104801	circRNA	1.49519	0.00106556
hsa_circ_0111601	hsa_circ_0111601	circRNA	-6.90433	0.0013202
hsa_circ_0054997	hsa_circ_0054997	circRNA	3.25412	7.90595e-05
hsa_circ_0139121	hsa_circ_0139121	circRNA	7.19444	0.000218442
hsa_circ_0116948	hsa_circ_0116948	circRNA	2.11361	2.18251e-08
hsa_circ_0001707	hsa_circ_0001707	circRNA	20.3475	2.92011e-06
hsa_circ_0104862	hsa_circ_0104862	circRNA	-1.1901	0.0174083
hsa_circ_0003146	hsa_circ_0003146	circRNA	-1.03572	0.0377507
hsa_circ_0017841	hsa_circ_0017841	circRNA	1.49293	0.000476462
hsa_circ_0093214	hsa_circ_0093214	circRNA	1.7642	9.86142e-06
hsa_circ_0077684	hsa_circ_0077684	circRNA	-1.34345	0.0464574
hsa_circ_0077067	hsa_circ_0077067	circRNA	-2.02654	0.0298953
hsa_circ_0089075	hsa_circ_0089075	circRNA	-1.2108	0.015729
hsa_circ_0042041	hsa_circ_0042041	circRNA	1.7611	0.000538265
hsa_circ_0072568	hsa_circ_0072568	circRNA	-1.46136	2.60898e-05
hsa_circ_0015679	hsa_circ_0015679	circRNA	1.05779	0.0299036
hsa_circ_0103380	hsa_circ_0103380	circRNA	7.66148	3.18103e-07
hsa_circ_0042045	hsa_circ_0042045	circRNA	1.77774	0.000227018
hsa_circ_0096639	hsa_circ_0096639	circRNA	-2.79724	2.04586e-15
hsa_circ_0057333	hsa_circ_0057333	circRNA	-1.46423	0.00492169
hsa_circ_0066122	hsa_circ_0066122	circRNA	-6.55598	0.0287353
hsa_circ_0075854	hsa_circ_0075854	circRNA	6.80036	0.0463167
hsa_circ_0051358	hsa_circ_0051358	circRNA	8.39613	1.24231e-10
hsa_circ_0118488	hsa_circ_0118488	circRNA	7.56678	3.74034e-06
hsa_circ_0104803	hsa_circ_0104803	circRNA	1.32576	0.0449827
hsa_circ_0074918	hsa_circ_0074918	circRNA	-6.69144	0.0103591
hsa_circ_0057691	hsa_circ_0057691	circRNA	6.85095	0.0362071
hsa_circ_0107859	hsa_circ_0107859	circRNA	-6.54112	0.0373776
hsa_circ_0003090	hsa_circ_0003090	circRNA	7.75543	5.01181e-08
hsa_circ_0094613	hsa_circ_0094613	circRNA	1.02096	0.0303529
hsa_circ_0139142	hsa_circ_0139142	circRNA	-1.178	0.0011976
hsa_circ_0093829	hsa_circ_0093829	circRNA	2.74956	0.000803677
hsa_circ_0089076	hsa_circ_0089076	circRNA	-1.09149	0.0197176
hsa_circ_0042031	hsa_circ_0042031	circRNA	1.49672	0.000355214
hsa_circ_0133076	hsa_circ_0133076	circRNA	1.45925	5.2652e-06
hsa_circ_0036987	hsa_circ_0036987	circRNA	1.2298	0.0149904
hsa_circ_0075636	hsa_circ_0075636	circRNA	7.38446	1.42874e-05
hsa_circ_0051786	hsa_circ_0051786	circRNA	1.4534	0.00378208
hsa_circ_0040802	hsa_circ_0040802	circRNA	6.8959	0.0298953
hsa_circ_0126168	hsa_circ_0126168	circRNA	1.16755	0.0198913
hsa_circ_0042048	hsa_circ_0042048	circRNA	1.73582	1.04941e-05
hsa_circ_0004542	hsa_circ_0004542	circRNA	1.21047	0.0145904
