## Supplemental figures and tables for "Integrative Multi-omics Approach Reveals the Molecular Characterization and Differences of ECM-PI3K-Akt Pathway among Coronary Artery Bypass Grafting Conduits with Clinical Implications": Supplementary Table s13.xls.xlsx

### Sheet: IMA-VS-RA
Supplementary Table S13. Differentially expressed proteins in IMA-RA
Protein_ID	Description	Protein Coverage	Uniq_Pep_Num	Uniq_Spec_Num	Mean_Ratio_IMA-VS-RA	Ratio_IMA-VS-RA	SD_IMA-VS-RA	Quant_Num_IMA-VS-RA	Qvalue_IMA-VS-RA	Protein_ID	Protein_Seqence	NCBInr Identity
sp|P02144|MYG_HUMAN	Myoglobin OS=Homo sapiens GN=MB PE=1 SV=2	0.357	4|1	13|3	6.22	4.171,1.800|8.875,10.000	11.064	12,3|13,3	0.001,0.232|0.001,0.087	sp|P02144|MYG_HUMAN	MGLSDGEWQLVLNVWGKVEADIPGHGQEVLIRLFKGHPETLEKFDKFKHLKSEDEMKASEDLKKHGATVLTALGGILKKKGHHEAEIKPLAQSHATKHKIPVKYLEFISECIIQVLQSKHPGDFGADAQGAMNKALELFRKDMASNYKELGFQG	100
sp|P06702|S10A9_HUMAN	Protein S100-A9 OS=Homo sapiens GN=S100A9 PE=1 SV=1	0.447	5|5	25|27	4.99	10.000,2.500|1.767,5.670	33.891	24,27|25,26	0.001,0.001|0.001,0.001	sp|P06702|S10A9_HUMAN	MTCKMSQLERNIETIINTFHQYSVKLGHPDTLNQGEFKELVRKDLQNFLKKENKNEKVIEHIMEDLDTNADKQLSFEEFIMLMARLTWASHEKMHEGDEGPGHHHKPGLGEGTP	100
sp|P05109|S10A8_HUMAN	Protein S100-A8 OS=Homo sapiens GN=S100A8 PE=1 SV=1	0.71	5|5	17|26	3.37	5.324,2.339|1.715,4.080	6.512	17,26|17,24	0.001,0.001|0.001,0.001	sp|P05109|S10A8_HUMAN	MLTELEKALNSIIDVYHKYSLIKGNFHAVYRDDLKKLLETECPQYIRKKGADVWFKELDINTDGAVNFQEFLILVIKMGVAAHKKSHEESHKE	100
sp|P05976|MYL1_HUMAN	Myosin light chain 1/3, skeletal muscle isoform OS=Homo sapiens GN=MYL1 PE=2 SV=3	0.098	2|2	9|2	3.21	4.403,1.380|3.729,3.314	0.227	9,2|9,2	0.002,0.445|0.001,0.020	sp|P05976|MYL1_HUMAN	MAPKKDVKKPVAAAAAAPAPAPAPAPAPAPAKPKEEKIDLSAIKIEFSKEQQDEFKEAFLLFDRTGDSKITLSQVGDVLRALGTNPTNAEVRKVLGNPSNEELNAKKIEFEQFLPMMQAISNNKDQATYEDFVEGLRVFDKEGNGTVMGAELRHVLATLGEKMKEEEVEALMAGQEDSNGCINYEAFVKHIMSI	100
sp|P07451|CAH3_HUMAN	Carbonic anhydrase 3 OS=Homo sapiens GN=CA3 PE=1 SV=3	0.265	4|4	12|10	2.59	2.432,1.416|3.390,3.117	0.459	11,10|12,10	0.001,0.009|0.001,0.001	sp|P07451|CAH3_HUMAN	MAKEWGYASHNGPDHWHELFPNAKGENQSPVELHTKDIRHDPSLQPWSVSYDGGSAKTILNNGKTCRVVFDDTYDRSMLRGGPLPGPYRLRQFHLHWGSSDDHGSEHTVDGVKYAAELHLVHWNPKYNTFKEALKQRDGIAVIGIFLKIGHENGEFQIFLDALDKIKTKGKEAPFTKFDPSCLFPACRDYWTYQGSFTTPPCEECIVWLLLKEPMTVSSDQMAKLRSLLSSAENEPPVPLVSNWRPPQPINNRVVRASFK	100
sp|P06732|KCRM_HUMAN	Creatine kinase M-type OS=Homo sapiens GN=CKM PE=1 SV=2	0.265	5|6	14|15	2.57	3.034,1.013|2.749,3.472	0.041	14,14|14,15	0.001,0.944|0.001,0.001	sp|P06732|KCRM_HUMAN	MPFGNTHNKFKLNYKPEEEYPDLSKHNNHMAKVLTLELYKKLRDKETPSGFTVDDVIQTGVDNPGHPFIMTVGCVAGDEESYEVFKELFDPIISDRHGGYKPTDKHKTDLNHENLKGGDDLDPNYVLSSRVRTGRSIKGYTLPPHCSRGERRAVEKLSVEALNSLTGEFKGKYYPLKSMTEKEQQQLIDDHFLFDKPVSPLLLASGMARDWPDARGIWHNDNKSFLVWVNEEDHLRVISMEKGGNMKEVFRRFCVGLQKIEEIFKKAGHPFMWNQHLGYVLTCPSNLGTGLRGGVHVKLAHLSKHPKFEEILTRLRLQKRGTGGVDTAAVGSVFDVSNADRLGSSEVEQVQLVVDGVKLMVEMEKKLEKGQSIDDMIPAQK	100
sp|P05164|PERM_HUMAN	Myeloperoxidase OS=Homo sapiens GN=MPO PE=1 SV=1	0.211	9|8	20|17	2.03	3.082,1.755|1.138,2.146	1.89	19,17|20,17	0.001,0.001|0.405,0.002	sp|P05164|PERM_HUMAN	MGVPFFSSLRCMVDLGPCWAGGLTAEMKLLLALAGLLAILATPQPSEGAAPAVLGEVDTSLVLSSMEEAKQLVDKAYKERRESIKQRLRSGSASPMELLSYFKQPVAATRTAVRAADYLHVALDLLERKLRSLWRRPFNVTDVLTPAQLNVLSKSSGCAYQDVGVTCPEQDKYRTITGMCNNRRSPTLGASNRAFVRWLPAEYEDGFSLPYGWTPGVKRNGFPVALARAVSNEIVRFPTDQLTPDQERSLMFMQWGQLLDHDLDFTPEPAARASFVTGVNCETSCVQQPPCFPLKIPPNDPRIKNQADCIPFFRSCPACPGSNITIRNQINALTSFVDASMVYGSEEPLARNLRNMSNQLGLLAVNQRFQDNGRALLPFDNLHDDPCLLTNRSARIPCF…	100
sp|P02788|TRFL_HUMAN	Lactotransferrin OS=Homo sapiens GN=LTF PE=1 SV=6	0.221	10|10	16|26	1.79	1.798,1.833|1.204,2.305	0.176	14,26|16,26	0.001,0.001|0.099,0.001	sp|P02788|TRFL_HUMAN	MKLVFLVLLFLGALGLCLAGRRRSVQWCAVSQPEATKCFQWQRNMRKVRGPPVSCIKRDSPIQCIQAIAENRADAVTLDGGFIYEAGLAPYKLRPVAAEVYGTERQPRTHYYAVAVVKKGGSFQLNELQGLKSCHTGLRRTAGWNVPIGTLRPFLNWTGPPEPIEAAVARFFSASCVPGADKGQFPNLCRLCAGTGENKCAFSSQEPYFSYSGAFKCLRDGAGDVAFIRESTVFEDLSDEAERDEYELLCPDNTRKPVDKFKDCHLARVPSHAVVARSVNGKEDAIWNLLRQAQEKFGKDKSPKFQLFGSPSGQKDLLFKDSAIGFSRVPPRIDSGLYLGSGYFTAIQNLRKSEEEVAARRARVVWCAVGEQELRKCNQWSGLSEGSVTCSSASTTEDC…	100
sp|P00325|ADH1B_HUMAN	Alcohol dehydrogenase 1B OS=Homo sapiens GN=ADH1B PE=1 SV=2	0.352	10|12	50|71	1.77	2.259,2.000|1.410,1.405	0.36	49,70|50,69	0.001,0.001|0.001,0.001	sp|P00325|ADH1B_HUMAN	MSTAGKVIKCKAAVLWEVKKPFSIEDVEVAPPKAYEVRIKMVAVGICRTDDHVVSGNLVTPLPVILGHEAAGIVESVGEGVTTVKPGDKVIPLFTPQCGKCRVCKNPESNYCLKNDLGNPRGTLQDGTRRFTCRGKPIHHFLGTSTFSQYTVVDENAVAKIDAASPLEKVCLIGCGFSTGYGSAVNVAKVTPGSTCAVFGLGGVGLSAVMGCKAAGAARIIAVDINKDKFAKAKELGATECINPQDYKKPIQEVLKEMTDGGVDFSFEVIGRLDTMMASLLCCHEACGTSVIVGVPPASQNLSINPMLLLTGRTWKGAVYGGFKSKEGIPKLVADFMAKKFSLDALITHVLPFEKINEGFDLLHSGKSIRTVLTF	100
sp|P00352|AL1A1_HUMAN	Retinal dehydrogenase 1 OS=Homo sapiens GN=ALDH1A1 PE=1 SV=2	0.451	11|14	59|67	1.71	2.149,1.848|1.082,1.756	0.569	58,67|55,67	0.001,0.001|0.030,0.001	sp|P00352|AL1A1_HUMAN	MSSSGTPDLPVLLTDLKIQYTKIFINNEWHDSVSGKKFPVFNPATEEELCQVEEGDKEDVDKAVKAARQAFQIGSPWRTMDASERGRLLYKLADLIERDRLLLATMESMNGGKLYSNAYLNDLAGCIKTLRYCAGWADKIQGRTIPIDGNFFTYTRHEPIGVCGQIIPWNFPLVMLIWKIGPALSCGNTVVVKPAEQTPLTALHVASLIKEAGFPPGVVNIVPGYGPTAGAAISSHMDIDKVAFTGSTEVGKLIKEAAGKSNLKRVTLELGGKSPCIVLADADLDNAVEFAHHGVFYHQGQCCIAASRIFVEESIYDEFVRRSVERAKKYILGNPLTPGVTQGPQIDKEQYDKILDLIESGKKEGAKLECGGGPWGNKGYFVQPTVFSNVTDEMRIAKE…	100
sp|P35580|MYH10_HUMAN	Myosin-10 OS=Homo sapiens GN=MYH10 PE=1 SV=3	0.271	20|25	146|186	1.69	1.663,1.669|1.825,1.584	0.013	143,185|144,186	0.001,0.001|0.001,0.001	sp|P35580|MYH10_HUMAN	MAQRTGLEDPERYLFVDRAVIYNPATQADWTAKKLVWIPSERHGFEAASIKEERGDEVMVELAENGKKAMVNKDDIQKMNPPKFSKVEDMAELTCLNEASVLHNLKDRYYSGLIYTYSGLFCVVINPYKNLPIYSENIIEMYRGKKRHEMPPHIYAISESAYRCMLQDREDQSILCTGESGAGKTENTKKVIQYLAHVASSHKGRKDHNIPGELERQLLQANPILESFGNAKTVKNDNSSRFGKFIRINFDVTGYIVGANIETYLLEKSRAVRQAKDERTFHIFYQLLSGAGEHLKSDLLLEGFNNYRFLSNGYIPIPGQQDKDNFQETMEAMHIMGFSHEEILSMLKVVSSVLQFGNISFKKERNTDQASMPENTVAQKLCHLLGMNVMEFTRAILTP…	100
sp|P08311|CATG_HUMAN	Cathepsin G OS=Homo sapiens GN=CTSG PE=1 SV=2	0.192	4|4	18|17	1.67	2.157,1.661|1.094,1.745	0.565	18,17|18,17	0.001,0.001|0.316,0.001	sp|P08311|CATG_HUMAN	MQPLLLLLAFLLPTGAEAGEIIGGRESRPHSRPYMAYLQIQSPAGQSRCGGFLVREDFVLTAAHCWGSNINVTLGAHNIQRRENTQQHITARRAIRHPQYNQRTIQNDIMLLQLSRRVRRNRNVNPVALPRAQEGLRPGTLCTVAGWGRVSMRRGTDTLREVQLRVQRDRQCLRIFGSYDPRRQICVGDRRERKAAFKGDSGGPLLCNNVAHGIVSYGKSSGVPPEVFTRVSSFLPWIRTTMRSFKLLDQMETPL	100
sp|P02748|CO9_HUMAN	Complement component C9 OS=Homo sapiens GN=C9 PE=1 SV=2	0.17	8|8	30|30	1.4	1.738,1.271|1.208,1.389	0.14	27,30|29,29	0.001,0.001|0.001,0.001	sp|P02748|CO9_HUMAN	MSACRSFAVAICILEISILTAQYTTSYDPELTESSGSASHIDCRMSPWSEWSQCDPCLRQMFRSRSIEVFGQFNGKRCTDAVGDRRQCVPTEPCEDAEDDCGNDFQCSTGRCIKMRLRCNGDNDCGDFSDEDDCESEPRPPCRDRVVEESELARTAGYGINILGMDPLSTPFDNEFYNGLCNRDRDGNTLTYYRRPWNVASLIYETKGEKNFRTEHYEEQIEAFKSIIQEKTSNFNAAISLKFTPTETNKAEQCCEETASSISLHGKGSFRFSYSKNETYQLFLSYSSKKEKMFLHVKGEIHLGRFVMRNRDVVLTTTFVDDIKALPTTYEKGEYFAFLETYGTHYSSSGSLGGLYELIYVLDKASMKRKGVELKDIKRCLGYHLDVSLAFSEISVGAE…	100
sp|P16403|H12_HUMAN	Histone H1.2 OS=Homo sapiens GN=HIST1H1C PE=1 SV=2	0.3	6|-	55|-	1.4	1.575,-|1.220,-	-	53,-|55,-	0.001,-|0.001,-	sp|P16403|H12_HUMAN	MSETAPAAPAAAPPAEKAPVKKKAAKKAGGTPRKASGPPVSELITKAVAASKERSGVSLAALKKALAAAGYDVEKNNSRIKLGLKSLVSKGTLVQTKGTGASGSFKLNKKAASGEAKPKVKKAGGTKPKKPVGAAKKPKKAAGGATPKKSAKKTPKKAKKPAAATVTKKVAKSPKKAKVAKPKKAAKSAAKAVKPKAAKPKVVKPKKAAPKKK	100
sp|P62805|H4_HUMAN	Histone H4 OS=Homo sapiens GN=HIST1H4A PE=1 SV=2	0.602	6|6	210|79	1.38	1.474,1.303|1.219,1.531	0.033	210,74|208,79	0.001,0.001|0.001,0.001	sp|P62805|H4_HUMAN	MSGRGKGGKGLGKGGAKRHRKVLRDNIQGITKPAIRRLARRGGVKRISGLIYEETRGVLKVFLENVIRDAVTYTEHAKRKTVTAMDVVYALKRQGRTLYGFGG	100
sp|Q9BX66|SRBS1_HUMAN	Sorbin and SH3 domain-containing protein 1 OS=Homo sapiens GN=SORBS1 PE=1 SV=3	0.197	17|15	99|88	1.34	1.404,1.291|1.563,1.078	0.013	97,85|98,86	0.001,0.001|0.001,0.164	sp|Q9BX66|SRBS1_HUMAN	MSSECDGGSKAVMNGLAPGSNGQDKATADPLRARSISAVKIIPVKTVKNASGLVLPTDMDLTKICTGKGAVTLRASSSYRETPSSSPASPQETRQHESKPGLEPEPSSADEWRLSSSADANGNAQPSSLAAKGYRSVHPNLPSDKSQDATSSSAAQPEVIVVPLYLVNTDRGQEGTARPPTPLGPLGCVPTIPATASAASPLTFPTLDDFIPPHLQRWPHHSQPARASGSFAPISQTPPSFSPPPPLVPPAPEDLRRVSEPDLTGAVSSTDSSPLLNEVSSSLIGTDSQAFPSVSKPSSAYPSTTIVNPTIVLLQHNREQQKRLSSLSDPVSERRVGEQDSAPTQEKPTSPGKAIEKRAKDDSRRVVKSTQDLSDVSMDEVGIPLRNTERSKDWYKTMF…	100
sp|Q9H223|EHD4_HUMAN	EH domain-containing protein 4 OS=Homo sapiens GN=EHD4 PE=1 SV=1	0.224	6|4	13|7	1.34	1.563,1.314|1.330,1.143	0.027	12,6|12,7	0.001,0.007|0.001,0.854	sp|Q9H223|EHD4_HUMAN	MFSWMGRQAGGRERAGGADAVQTVTGGLRSLYLRKVLPLEEAYRFHEFHSPALEDADFENKPMILLVGQYSTGKTTFIRYLLEQDFPGMRIGPEPTTDSFIAVMYGETEGSTPGNALVVDPKKPFRKLSRFGNAFLNRFMCSQLPNQVLKSISVIDSPGILSGEKQRISRGYDFCQVLQWFAERVDRIILLFDAHKLDISDEFSEAIKAFRGQDDKIRVVLNKADQVDTQQLMRVYGALMWSLGKVINTPEVLRVYIGSFWAQPLQNTDNRRLFEAEAQDLFRDIQSLPQKAAVRKLNDLIKRARLAKVHAYIISYLKKEMPSVFGKENKKRELISRLPEIYIQLQREYQISAGDFPEVKAMQEQLENYDFTKFHSLKPKLIEAVDNMLSNKISPLMNL…	100
sp|Q8N257|H2B3B_HUMAN	Histone H2B type 3-B OS=Homo sapiens GN=HIST3H2BB PE=1 SV=3	0.389	2|2	36|30	1.33	1.719,1.074|1.425,1.105	0.043	35,29|35,30	0.001,0.097|0.001,0.015	sp|Q8N257|H2B3B_HUMAN	MPDPSKSAPAPKKGSKKAVTKAQKKDGKKRKRGRKESYSIYVYKVLKQVHPDTGISSKAMGIMNSFVNDIFERIASEASRLAHYNKRSTITSREVQTAVRLLLPGELAKHAVSEGTKAVTKYTSSK	99.21
sp|P83731|RL24_HUMAN	60S ribosomal protein L24 OS=Homo sapiens GN=RPL24 PE=1 SV=1	0.191	3|2	10|6	1.32	1.338,1.281|1.100,1.550	0.028	9,4|10,6	0.012,0.102|0.776,0.013	sp|P83731|RL24_HUMAN	MKVELCSFSGYKIYPGHGRRYARTDGKVFQFLNAKCESAFLSKRNPRQINWTVLYRRKHKKGQSEEIQKKRTRRAVKFQRAITGASLADIMAKRNQKPEVRKAQREQAIRAAKEAKKAKQASKKTAMAAAKAPTKAAPKQKIVKPVKVSAPRVGGKR	98.09
sp|P10412|H14_HUMAN	Histone H1.4 OS=Homo sapiens GN=HIST1H1E PE=1 SV=2	0.37	-|6	-|40	1.3	-,1.309|-,1.284	-	-,42|-,42	-,0.001|-,0.001	sp|P10412|H14_HUMAN	MSETAPAAPAAPAPAEKTPVKKKARKSAGAAKRKASGPPVSELITKAVAASKERSGVSLAALKKALAAAGYDVEKNNSRIKLGLKSLVSKGTLVQTKGTGASGSFKLNKKAASGEAKPKAKKAGAAKAKKPAGAAKKPKKATGAATPKKSAKKTPKKAKKPAAAAGAKKAKSPKKAKAAKPKKAPKSPAKAKAVKPKAAKPKTAKPKAAKPKKAAAKKK	100
sp|P53708|ITA8_HUMAN	Integrin alpha-8 OS=Homo sapiens GN=ITGA8 PE=1 SV=3	0.121	5|9	8|18	1.29	1.368,1.342|1.286,1.146	0.003	8,17|8,18	0.012,0.001|0.006,0.146	sp|P53708|ITA8_HUMAN	MSPGASRGPRGSQAPLIAPLCCAAAALGMLLWSPACQAFNLDVEKLTVYSGPKGSYFGYAVDFHIPDARTASVLVGAPKANTSQPDIVEGGAVYYCPWPAEGSAQCRQIPFDTTNNRKIRVNGTKEPIEFKSNQWFGATVKAHKGKVVACAPLYHWRTLKPTPEKDPVGTCYVAIQNFSAYAEFSPCRNSNADPEGQGYCQAGFSLDFYKNGDLIVGGPGSFYWQGQVITASVADIIANYSFKDILRKLAGEKQTEVAPASYDDSYLGYSVAAGEFTGDSQQELVAGIPRGAQNFGYVSIINSTDMTFIQNFTGEQMASYFGYTVVVSDVNSDGLDDVLVGAPLFMEREFESNPREVGQIYLYLQVSSLLFRDPQILTGTETFGRFGSAMAHLGDLNQD…	100
sp|P00751|CFAB_HUMAN	Complement factor B OS=Homo sapiens GN=CFB PE=1 SV=2	0.224	9|11	21|31	1.28	1.443,1.100|1.103,1.481	0.058	20,31|18,31	0.001,0.145|0.119,0.001	sp|P00751|CFAB_HUMAN	MGSNLSPQLCLMPFILGLLSGGVTTTPWSLARPQGSCSLEGVEIKGGSFRLLQEGQALEYVCPSGFYPYPVQTRTCRSTGSWSTLKTQDQKTVRKAECRAIHCPRPHDFENGEYWPRSPYYNVSDEISFHCYDGYTLRGSANRTCQVNGRWSGQTAICDNGAGYCSNPGIPIGTRKVGSQYRLEDSVTYHCSRGLTLRGSQRRTCQEGGSWSGTEPSCQDSFMYDTPQEVAEAFLSSLTETIEGVDAEDGHGPGEQQKRKIVLDPSGSMNIYLVLDGSDSIGASNFTGAKKCLVNLIEKVASYGVKPRYGLVTYATYPKIWVKVSEADSSNADWVTKQLNEINYEDHKLKSGTNTKKALQAVYSMMSWPDDVPPEGWNRTRHVIILMTDGLHNMGGDPI…	100
sp|Q9UGI8|TES_HUMAN	Testin OS=Homo sapiens GN=TES PE=1 SV=1	0.325	9|8	29|19	1.27	1.266,1.201|1.454,1.166	0.018	29,19|28,19	0.001,0.019|0.001,0.004	sp|Q9UGI8|TES_HUMAN	MDLENKVKKMGLGHEQGFGAPCLKCKEKCEGFELHFWRKICRNCKCGQEEHDVLLSNEEDRKVGKLFEDTKYTTLIAKLKSDGIPMYKRNVMILTNPVAAKKNVSINTVTYEWAPPVQNQALARQYMQMLPKEKQPVAGSEGAQYRKKQLAKQLPAHDQDPSKCHELSPREVKEMEQFVKKYKSEALGVGDVKLPCEMDAQGPKQMNIPGGDRSTPAAVGAMEDKSAEHKRTQYSCYCCKLSMKEGDPAIYAERAGYDKLWHPACFVCSTCHELLVDMIYFWKNEKLYCGRHYCDSEKPRCAGCDELIFSNEYTQAENQNWHLKHFCCFDCDSILAGEIYVMVNDKPVCKPCYVKNHAVVCQGCHNAIDPEVQRVTYNNFSWHASTECFLCSCCSKCLI…	100
sp|P02743|SAMP_HUMAN	Serum amyloid P-component OS=Homo sapiens GN=APCS PE=1 SV=2	0.35	7|7	67|77	1.26	1.497,1.122|1.223,1.177	0.038	64,75|67,75	0.001,0.001|0.001,0.001	sp|P02743|SAMP_HUMAN	MNKPLLWISVLTSLLEAFAHTDLSGKVFVFPRESVTDHVNLITPLEKPLQNFTLCFRAYSDLSRAYSLFSYNTQGRDNELLVYKERVGEYSLYIGRHKVTSKVIEKFPAPVHICVSWESSSGIAEFWINGTPLVKKGLRQGYFVEAQPKIVLGQEQDSYGGKFDRSQSFVGEIGDLYMWDSVLPPENILSAYQGTPLPANILDWQALNYEIRGYVIIKPLVWV	100
sp|P26447|S10A4_HUMAN	Protein S100-A4 OS=Homo sapiens GN=S100A4 PE=1 SV=1	0.277	2|3	42|41	1.26	1.368,1.253|1.093,1.334	0.038	42,39|42,41	0.001,0.001|0.009,0.001	sp|P26447|S10A4_HUMAN	MACPLEKALDVMVSTFHKYSGKEGDKFKLNKSELKELLTRELPSFLGKRTDEAAFQKLMSNLDSNRDNEVDFQEYCVFLSCIAMMCNEFFEGFPDKQPRKK	100
sp|Q9Y6C2|EMIL1_HUMAN	EMILIN-1 OS=Homo sapiens GN=EMILIN1 PE=1 SV=2	0.203	10|11	44|62	1.25	1.258,1.230|1.380,1.147	0.007	44,58|44,57	0.001,0.001|0.001,0.001	sp|Q9Y6C2|EMIL1_HUMAN	MAPRTLWSCYLCCLLTAAAGAASYPPRGFSLYTGSSGALSPGGPQAQIAPRPASRHRNWCAYVVTRTVSCVLEDGVETYVKYQPCAWGQPQCPQSIMYRRFLRPRYRVAYKTVTDMEWRCCQGYGGDDCAESPAPALGPASSTPRPLAQPARPNLSGSSAGSPLSGLGGEGPGESEKVQQLEEQVQSLTKELQGLRGVLQGLSGRLAEDVQRAVETAFNGRQQPADAAARPGVHETLNEIQHQLQLLDTRVSTHDQELGHLNNHHGGSSSSGGSRAPAPASAPPGPSEELLRQLEQRLQESCSVCLAGLDGFRRQQQEDRERLRAMEKLLASVEERQRHLAGLAVGRRPPQECCSPELGRRLAELERRLDVVAGSVTVLSGRRGTELGGAAGQGGHPPG…	100
sp|Q7Z7G0|TARSH_HUMAN	Target of Nesh-SH3 OS=Homo sapiens GN=ABI3BP PE=1 SV=1	0.164	12|10	59|34	1.25	1.014,1.214|1.706,1.049	0.239	58,34|59,32	0.908,0.001|0.001,0.644	sp|Q7Z7G0|TARSH_HUMAN	MRGGKCNMLSSLGCLLLCGSITLALGNAQKLPKGKRPNLKVHINTTSDSILLKFLRPSPNVKLEGLLLGYGSNVSPNQYFPLPAEGKFTEAIVDAEPKYLIVVRPAPPPSQKKSCSGKTRSRKPLQLVVGTLTPSSVFLSWGFLINPHHDWTLPSHCPNDRFYTIRYREKDKEKKWIFQICPATETIVENLKPNTVYEFGVKDNVEGGIWSKIFNHKTVVGSKKVNGKIQSTYDQDHTVPAYVPRKLIPITIIKQVIQNVTHKDSAKSPEKAPLGGVILVHLIIPGLNETTVKLPASLMFEISDALKTQLAKNETLALPAESKTPEVEKISARPTTVTPETVPRSTKPTTSSALDVSETTLASSEKPWIVPTAKISEDSKVLQPQTATYDVFSSPTTSD…	100
sp|P22352|GPX3_HUMAN	Glutathione peroxidase 3 OS=Homo sapiens GN=GPX3 PE=1 SV=2	0.146	3|3	11|17	1.23	1.138,1.329|1.349,1.108	0.022	11,15|11,17	0.337,0.001|0.011,0.096	sp|P22352|GPX3_HUMAN	MARLLQASCLLSLLLAGFVSQSRGQEKSKMDCHGGISGTIYEYGALTIDGEEYIPFKQYAGKYVLFVNVASYUGLTGQYIELNALQEELAPFGLVILGFPCNQFGKQEPGENSEILPTLKYVRPGGGFVPNFQLFEKGDVNGEKEQKFYTFLKNSCPPTSELLGTSDRLFWEPMKVHDIRWNFEKFLVGPDGIPIMRWHHRTTVSNVKMDILSYMRRQAALGVKRK	100
sp|P19827|ITIH1_HUMAN	Inter-alpha-trypsin inhibitor heavy chain H1 OS=Homo sapiens GN=ITIH1 PE=1 SV=3	0.159	8|8	19|26	1.22	1.527,1.007|1.025,1.322	0.126	18,26|18,25	0.003,0.973|0.879,0.001	sp|P19827|ITIH1_HUMAN	MDGAMGPRGLLLCMYLVSLLILQAMPALGSATGRSKSSEKRQAVDTAVDGVFIRSLKVNCKVTSRFAHYVVTSQVVNTANEAREVAFDLEIPKTAFISDFAVTADGNAFIGDIKDKVTAWKQYRKAAISGENAGLVRASGRTMEQFTIHLTVNPQSKVTFQLTYEEVLKRNHMQYEIVIKVKPKQLVHHFEIDVDIFEPQGISKLDAQASFLPKELAAQTIKKSFSGKKGHVLFRPTVSQQQSCPTCSTSLLNGHFKVTYDVSRDKICDLLVANNHFAHFFAPQNLTNMNKNVVFVIDISGSMRGQKVKQTKEALLKILGDMQPGDYFDLVLFGTRVQSWKGSLVQASEANLQAAQDFVRGFSLDEATNLNGGLLRGIEILNQVQESLPELSNHASILI…	100
sp|P04217|A1BG_HUMAN	Alpha-1B-glycoprotein OS=Homo sapiens GN=A1BG PE=1 SV=4	0.238	8|9	32|37	1.13	1.215,1.004|1.015,1.275	0.02	30,37|28,35	0.005,0.977|0.880,0.001	sp|P04217|A1BG_HUMAN	MSMLVVFLLLWGVTWGPVTEAAIFYETQPSLWAESESLLKPLANVTLTCQAHLETPDFQLFKNGVAQEPVHLDSPAIKHQFLLTGDTQGRYRCRSGLSTGWTQLSKLLELTGPKSLPAPWLSMAPVSWITPGLKTTAVCRGVLRGVTFLLRREGDHEFLEVPEAQEDVEATFPVHQPGNYSCSYRTDGEGALSEPSATVTIEELAAPPPPVLMHHGESSQVLHPGNKVTLTCVAPLSGVDFQLRRGEKELLVPRSSTSPDRIFFHLNAVALGDGGHYTCRYRLHDNQNGWSGDSAPVELILSDETLPAPEFSPEPESGRALRLRCLAPLEGARFALVREDRGGRRVHRFQSPAGTEALFELHNISVADSANYSCVYVDLKPPFGGSAPSERLELHVDGP…	100
sp|P29401|TKT_HUMAN	Transketolase OS=Homo sapiens GN=TKT PE=1 SV=3	0.342	9|13	27|36	1.12	1.209,1.055|1.208,1.014	0	27,34|27,32	0.016,0.388|0.001,0.962	sp|P29401|TKT_HUMAN	MESYHKPDQQKLQALKDTANRLRISSIQATTAAGSGHPTSCCSAAEIMAVLFFHTMRYKSQDPRNPHNDRFVLSKGHAAPILYAVWAEAGFLAEAELLNLRKISSDLDGHPVPKQAFTDVATGSLGQGLGAACGMAYTGKYFDKASYRVYCLLGDGELSEGSVWEAMAFASIYKLDNLVAILDINRLGQSDPAPLQHQMDIYQKRCEAFGWHAIIVDGHSVEELCKAFGQAKHQPTAIIAKTFKGRGITGVEDKESWHGKPLPKNMAEQIIQEIYSQIQSKKKILATPPQEDAPSVDIANIRMPSLPSYKVGDKIATRKAYGQALAKLGHASDRIIALDGDTKNSTFSEIFKKEHPDRFIECYIAEQNMVSIAVGCATRNRTVPFCSTFAAFFTRAFDQ…	100
sp|Q13642|FHL1_HUMAN	Four and a half LIM domains protein 1 OS=Homo sapiens GN=FHL1 PE=1 SV=4	0.319	7|6	43|44	0.89	0.825,0.951|0.959,0.796	0.009	43,40|42,43	0.001,0.182|0.644,0.001	sp|Q13642|FHL1_HUMAN	MAEKFDCHYCRDPLQGKKYVQKDGHHCCLKCFDKFCANTCVECRKPIGADSKEVHYKNRFWHDTCFRCAKCLHPLANETFVAKDNKILCNKCTTREDSPKCKGCFKAIVAGDQNVEYKGTVWHKDCFTCSNCKQVIGTGSFFPKGEDFYCVTCHETKFAKHCVKCNKAITSGGITYQDQPWHADCFVCVTCSKKLAGQRFTAVEDQYYCVDCYKNFVAKKCAGCKNPITGKRTVSRVSHPVSKARKPPVCHGKRLPLTLFPSANLRGRHPGGERTCPSWVVVLYRKNRSLAAPRGPGLVKAPVWWPMKDNPGTTTASTAKNAP	100
sp|P04179|SODM_HUMAN	Superoxide dismutase [Mn], mitochondrial OS=Homo sapiens GN=SOD2 PE=1 SV=2	0.302	6|4	29|19	0.87	0.959,0.772|0.814,0.936	0.011	29,19|29,18	0.629,0.007|0.001,0.786	sp|P04179|SODM_HUMAN	MLSRAVCGTSRQLAPALGYLGSRQKHSLPDLPYDYGALEPHINAQIMQLHHSKHHAAYVNNLNVTEEKYQEALAKGDVTAQIALQPALKFNGGGHINHSIFWTNLSPNGGGEPKGELLEAIKRDFGSFDKFKEKLTAASVGVQGSGWGWLGFNKERGHLQIAACPNQDPLQGTTGLIPLLGIDVWEHAYYLQYKNVRPDYLKAIWNVINWENVTERYMACKK	100
sp|P02751|FINC_HUMAN	Fibronectin OS=Homo sapiens GN=FN1 PE=1 SV=4	0.372	49|54	719|723	0.86	0.945,0.806|0.983,0.698	0.001	696,714|705,715	0.001,0.001|0.748,0.001	sp|P02751|FINC_HUMAN	MLRGPGPGLLLLAVQCLGTAVPSTGASKSKRQAQQMVQPQSPVAVSQSKPGCYDNGKHYQINQQWERTYLGNALVCTCYGGSRGFNCESKPEAEETCFDKYTGNTYRVGDTYERPKDSMIWDCTCIGAGRGRISCTIANRCHEGGQSYKIGDTWRRPHETGGYMLECVCLGNGKGEWTCKPIAEKCFDHAAGTSYVVGETWEKPYQGWMMVDCTCLGEGSGRITCTSRNRCNDQDTRTSYRIGDTWSKKDNRGNLLQCICTGNGRGEWKCERHTSVQTTSSGSGPFTDVRAAVYQPQPHPQPPPYGHCVTDSGVVYSVGMQWLKTQGNKQMLCTCLGNGVSCQETAVTQTYGGNSNGEPCVLPFTYNGRTFYSCTTEGRQDGHLWCSTTSNYEQDQKYS…	100
sp|Q92743|HTRA1_HUMAN	Serine protease HTRA1 OS=Homo sapiens GN=HTRA1 PE=1 SV=1	0.121	6|6	28|34	0.85	0.863,0.802|0.899,0.820	0.001	25,32|27,31	0.001,0.001|0.028,0.001	sp|Q92743|HTRA1_HUMAN	MQIPRAALLPLLLLLLAAPASAQLSRAGRSAPLAAGCPDRCEPARCPPQPEHCEGGRARDACGCCEVCGAPEGAACGLQEGPCGEGLQCVVPFGVPASATVRRRAQAGLCVCASSEPVCGSDANTYANLCQLRAASRRSERLHRPPVIVLQRGACGQGQEDPNSLRHKYNFIADVVEKIAPAVVHIELFRKLPFSKREVPVASGSGFIVSEDGLIVTNAHVVTNKHRVKVELKNGATYEAKIKDVDEKADIALIKIDHQGKLPVLLLGRSSELRPGEFVVAIGSPFSLQNTVTTGIVSTTQRGGKELGLRNSDMDYIQTDAIINYGNSGGPLVNLDGEVIGINTLKVTAGISFAIPSDKIKKFLTESHDRQAKGKAITKKKYIGIRMMSLTSSKAKELK…	99.58
sp|P35908|K22E_HUMAN	Keratin, type II cytoskeletal 2 epidermal OS=Homo sapiens GN=KRT2 PE=1 SV=2	0.249	6|8	23|19	0.83	0.513,0.998|0.979,0.800	0.109	23,18|23,19	0.001,0.994|0.902,0.011	sp|P35908|K22E_HUMAN	MSCQISCKSRGRGGGGGGFRGFSSGSAVVSGGSRRSTSSFSCLSRHGGGGGGFGGGGFGSRSLVGLGGTKSISISVAGGGGGFGAAGGFGGRGGGFGGGSSFGGGSGFSGGGFGGGGFGGGRFGGFGGPGGVGGLGGPGGFGPGGYPGGIHEVSVNQSLLQPLNVKVDPEIQNVKAQEREQIKTLNNKFASFIDKVRFLEQQNQVLQTKWELLQQMNVGTRPINLEPIFQGYIDSLKRYLDGLTAERTSQNSELNNMQDLVEDYKKKYEDEINKRTAAENDFVTLKKDVDNAYMIKVELQSKVDLLNQEIEFLKVLYDAEISQIHQSVTDTNVILSMDNSRNLDLDSIIAEVKAQYEEIAQRSKEEAEALYHSKYEELQVTVGRHGDSLKEIKIEISEL…	100
sp|P17931|LEG3_HUMAN	Galectin-3 OS=Homo sapiens GN=LGALS3 PE=1 SV=5	0.284	5|5	31|18	0.83	0.931,0.767|0.891,0.724	0.001	30,17|30,15	0.201,0.009|0.113,0.001	sp|P17931|LEG3_HUMAN	MADNFSLHDALSGSGNPNPQGWPGAWGNQPAGAGGYPGASYPGAYPGQAPPGAYPGQAPPGAYPGAPGAYPGAPAPGVYPGPPSGPGAYPSSGQPSATGAYPATGPYGAPAGPLIVPYNLPLPGGVVPRMLITILGTVKPNANRIALDFQRGNDVAFHFNPRFNENNRRVIVCNTKLDNNWGREERQSVFPFESGKPFKIQVLVEPDHFKVAVNDAHLLQYNHRVKKLNEISKLGISGDIDLTSASYTMI	100
sp|P00505|AATM_HUMAN	Aspartate aminotransferase, mitochondrial OS=Homo sapiens GN=GOT2 PE=1 SV=3	0.242	7|8	11|12	0.83	0.672,0.968|0.770,0.908	0.005	10,12|11,12	0.002,0.919|0.001,0.724	sp|P00505|AATM_HUMAN	MALLHSGRVLPGIAAAFHPGLAAAASARASSWWTHVEMGPPDPILGVTEAFKRDTNSKKMNLGVGAYRDDNGKPYVLPSVRKAEAQIAAKNLDKEYLPIGGLAEFCKASAELALGENSEVLKSGRFVTVQTISGTGALRIGASFLQRFFKFSRDVFLPKPTWGNHTPIFRDAGMQLQGYRYYDPKTCGFDFTGAVEDISKIPEQSVLLLHACAHNPTGVDPRPEQWKEIATVVKKRNLFAFFDMAYQGFASGDGDKDAWAVRHFIEQGINVCLCQSYAKNMGLYGERVGAFTMVCKDADEAKRVESQLKILIRPMYSNPPLNGARIAAAILNTPDLRKQWLQEVKVMADRIIGMRTQLVSNLKKEGSTHNWQHITDQIGMFCFTGLKPEQVERLIKEFS…	100
sp|P09493|TPM1_HUMAN	Tropomyosin alpha-1 chain OS=Homo sapiens GN=TPM1 PE=1 SV=2	0.236	3|4	107|56	0.83	0.768,0.898|0.913,0.742	0.011	104,55|107,53	0.001,0.001|0.001,0.001	sp|P09493|TPM1_HUMAN	MDAIKKKMQMLKLDKENALDRAEQAEADKKAAEDRSKQLEDELVSLQKKLKGTEDELDKYSEALKDAQEKLELAEKKATDAEADVASLNRRIQLVEEELDRAQERLATALQKLEEAEKAADESERGMKVIESRAQKDEEKMEIQEIQLKEAKHIAEDADRKYEEVARKLVIIESDLERAEERAELSEGKCAELEEELKTVTNNLKSLEAQAEKYSQKEDRYEEEIKVLSDKLKEAETRAEFAERSVTKLEKSIDDLEDELYAQKLKYKAISEELDHALNDMTSI	100
sp|P50479|PDLI4_HUMAN	PDZ and LIM domain protein 4 OS=Homo sapiens GN=PDLIM4 PE=1 SV=2	0.445	9|5	24|18	0.82	0.756,0.901|0.858,0.763	0.005	23,17|23,16	0.002,0.263|0.020,0.002	sp|P50479|PDLI4_HUMAN	MPHSVTLRGPSPWGFRLVGGRDFSAPLTISRVHAGSKAALAALCPGDLIQAINGESTELMTHLEAQNRIKGCHDHLTLSVSRPEGRSWPSAPDDSKAQAHRIHIDPEIQDGSPTTSRRPSGTGTGPEDGRPSLGSPYGQPPRFPVPHNGSSEATLPAQMSTLHVSPPPSADPARGLPRSRDCRVDLGSEVYRMLREPAEPVAAEPKQSGSFRYLQGMLEAGEGGDWPGPGGPRNLKPTASKLGAPLSGLQGLPECTRCGHGIVGTIVKARDKLYHPECFMCSDCGLNLKQRGYFFLDERLYCESHAKARVKPPEGYDVVAVYPNAKVELV	100
sp|P60981|DEST_HUMAN	Destrin OS=Homo sapiens GN=DSTN PE=1 SV=3	0.685	9|9	107|144	0.82	0.868,0.811|0.810,0.774	0.002	105,144|102,142	0.001,0.001|0.001,0.001	sp|P60981|DEST_HUMAN	MASGVQVADEVCRIFYDMKVRKCSTPEEIKKRKKAVIFCLSADKKCIIVEEGKEILVGDVGVTITDPFKHFVGMLPEKDCRYALYDASFETKESRKEELMFFLWAPELAPLKSKMIYASSKDAIKKKFQGIKHECQANGPEDLNRACIAEKLGGSLIVAFEGCPV	100
sp|P11177|ODPB_HUMAN	Pyruvate dehydrogenase E1 component subunit beta, mitochondrial OS=Homo sapiens GN=PDHB PE=1 SV=3	0.209	6|5	18|18	0.82	0.753,0.834|0.951,0.757	0.02	18,18|18,18	0.002,0.048|0.722,0.002	sp|P11177|ODPB_HUMAN	MAAVSGLVRRPLREVSGLLKRRFHWTAPAALQVTVRDAINQGMDEELERDEKVFLLGEEVAQYDGAYKVSRGLWKKYGDKRIIDTPISEMGFAGIAVGAAMAGLRPICEFMTFNFSMQAIDQVINSAAKTYYMSGGLQPVPIVFRGPNGASAGVAAQHSQCFAAWYGHCPGLKVVSPWNSEDAKGLIKSAIRDNNPVVVLENELMYGVPFEFPPEAQSKDFLIPIGKAKIERQGTHITVVSHSRPVGHCLEAAAVLSKEGVECEVINMRTIRPMDMETIEASVMKTNHLVTVEGGWPQFGVGAEICARIMEGPAFNFLDAPAVRVTGADVPMPYAKILEDNSIPQVKDIIFAIKKTLNI	100
sp|P48735|IDHP_HUMAN	Isocitrate dehydrogenase [NADP], mitochondrial OS=Homo sapiens GN=IDH2 PE=1 SV=2	0.268	9|8	26|22	0.81	0.820,0.771|0.857,0.784	0.001	26,22|26,22	0.024,0.002|0.019,0.003	sp|P48735|IDHP_HUMAN	MAGYLRVVRSLCRASGSRPAWAPAALTAPTSQEQPRRHYADKRIKVAKPVVEMDGDEMTRIIWQFIKEKLILPHVDIQLKYFDLGLPNRDQTDDQVTIDSALATQKYSVAVKCATITPDEARVEEFKLKKMWKSPNGTIRNILGGTVFREPIICKNIPRLVPGWTKPITIGRHAHGDQYKATDFVADRAGTFKMVFTPKDGSGVKEWEVYNFPAGGVGMGMYNTDESISGFAHSCFQYAIQKKWPLYMSTKNTILKAYDGRFKDIFQEIFDKHYKTDFDKNKIWYEHRLIDDMVAQVLKSSGGFVWACKNYDGDVQSDILAQGFGSLGLMTSVLVCPDGKTIEAEAAHGTVTRHYREHQKGRPTSTNPIASIFAWTRGLEHRGKLDGNQDLIRFAQMLE…	100
sp|O43707|ACTN4_HUMAN	Alpha-actinin-4 OS=Homo sapiens GN=ACTN4 PE=1 SV=2	0.496	19|22	178|221	0.81	0.651,0.816|0.966,0.815	0.05	178,218|174,218	0.001,0.001|0.072,0.001	sp|O43707|ACTN4_HUMAN	MVDYHAANQSYQYGPSSAGNGAGGGGSMGDYMAQEDDWDRDLLLDPAWEKQQRKTFTAWCNSHLRKAGTQIENIDEDFRDGLKLMLLLEVISGERLPKPERGKMRVHKINNVNKALDFIASKGVKLVSIGAEEIVDGNAKMTLGMIWTIILRFAIQDISVEETSAKEGLLLWCQRKTAPYKNVNVQNFHISWKDGLAFNALIHRHRPELIEYDKLRKDDPVTNLNNAFEVAEKYLDIPKMLDAEDIVNTARPDEKAIMTYVSSFYHAFSGAQKAETAANRICKVLAVNQENEHLMEDYEKLASDLLEWIRRTIPWLEDRVPQKTIQEMQQKLEDFRDYRRVHKPPKVQEKCQLEINFNTLQTKLRLSNRPAFMPSEGKMVSDINNGWQHLEQAEKGYEE…	100
sp|P00387|NB5R3_HUMAN	NADH-cytochrome b5 reductase 3 OS=Homo sapiens GN=CYB5R3 PE=1 SV=3	0.475	7|8	26|37	0.79	0.545,0.860|0.927,0.826	0.073	25,37|26,35	0.001,0.027|0.532,0.001	sp|P00387|NB5R3_HUMAN	MGAQLSTLGHMVLFPVWFLYSLLMKLFQRSTPAITLESPDIKYPLRLIDREIISHDTRRFRFALPSPQHILGLPVGQHIYLSARIDGNLVVRPYTPISSDDDKGFVDLVIKVYFKDTHPKFPAGGKMSQYLESMQIGDTIEFRGPSGLLVYQGKGKFAIRPDKKSNPIIRTVKSVGMIAGGTGITPMLQVIRAIMKDPDDHTVCHLLFANQTEKDILLRPELEELRNKHSARFKLWYTLDRAPEAWDYGQGFVNEEMIRDHLPPPEEEPLVLMCGPPPMIQYACLPNLDHVGHPTERCFVF	100
sp|O95816|BAG2_HUMAN	BAG family molecular chaperone regulator 2 OS=Homo sapiens GN=BAG2 PE=1 SV=1	0.275	3|3	15|13	0.79	0.776,0.721|0.823,0.815	0.001	15,12|15,12	0.154,0.002|0.017,0.055	sp|O95816|BAG2_HUMAN	MAQAKINAKANEGRFCRSSSMADRSSRLLESLDQLELRVEALREAATAVEQEKEILLEMIHSIQNSQDMRQISDGEREELNLTANRLMGRTLTVEVSVETIRNPQQQESLKHATRIIDEVVNKFLDDLGNAKSHLMSLYSACSSEVPHGPVDQKFQSIVIGCALEDQKKIKRRLETLLRNIENSDKAIKLLEHSKGAGSKTLQQNAESRFN	100
sp|Q16363|LAMA4_HUMAN	Laminin subunit alpha-4 OS=Homo sapiens GN=LAMA4 PE=1 SV=4	0.124	16|15	41|29	0.79	0.665,0.778|0.997,0.729	0.055	41,28|41,29	0.001,0.001|0.984,0.001	sp|Q16363|LAMA4_HUMAN	MALSSAWRSVLPLWLLWSAACSRAASGDDNAFPFDIEGSSAVGRQDPPETSEPRVALGRLPPAAEKCNAGFFHTLSGECVPCDCNGNSNECLDGSGYCVHCQRNTTGEHCEKCLDGYIGDSIRGAPQFCQPCPCPLPHLANFAESCYRKNGAVRCICNENYAGPNCERCAPGYYGNPLLIGSTCKKCDCSGNSDPNLIFEDCDEVTGQCRNCLRNTTGFKCERCAPGYYGDARIAKNCAVCNCGGGPCDSVTGECLEEGFEPPTGMDCPTISCDKCVWDLTDALRLAALSIEEGKSGVLSVSSGAAAHRHVNEINATIYLLKTKLSERENQYALRKIQINNAENTMKSLLSDVEELVEKENQASRKGQLVQKESMDTINHASQLVEQAHDMRDKIQEIN…	100
sp|Q6UWY5|OLFL1_HUMAN	Olfactomedin-like protein 1 OS=Homo sapiens GN=OLFML1 PE=1 SV=2	0.134	4|5	13|13	0.78	0.540,0.891|0.970,0.687	0.092	12,13|11,13	0.001,0.271|0.723,0.002	sp|Q6UWY5|OLFL1_HUMAN	MMVALRGASALLVLFLAAFLPPPQCTQDPAMVHYIYQRFRVLEQGLEKCTQATRAYIQEFQEFSKNISVMLGRCQTYTSEYKSAVGNLALRVERAQREIDYIQYLREADECIESEDKTLAEMLLQEAEEEKKIRTLLNASCDNMLMGIKSLKIVKKMMDTHGSWMKDAVYNSPKVYLLIGSRNNTVWEFANIRAFMEDNTKPAPRKQILTLSWQGTGQVIYKGFLFFHNQATSNEIIKYNLQKRTVEDRMLLPGGVGRALVYQHSPSTYIDLAVDEHGLWAIHSGPGTHSHLVLTKIEPGTLGVEHSWDTPCRSQDAEASFLLCGVLYVVYSTGGQGPHRITCIYDPLGTISEEDLPNLFFPKRPRSHSMIHYNPRDKQLYAWNEGNQIIYKLQTKRKL…	100
sp|P07996|TSP1_HUMAN	Thrombospondin-1 OS=Homo sapiens GN=THBS1 PE=1 SV=2	0.15	10|13	42|48	0.78	0.795,0.703|0.728,0.869	0.002	42,48|41,48	0.008,0.001|0.001,0.004	sp|P07996|TSP1_HUMAN	MGLAWGLGVLFLMHVCGTNRIPESGGDNSVFDIFELTGAARKGSGRRLVKGPDPSSPAFRIEDANLIPPVPDDKFQDLVDAVRAEKGFLLLASLRQMKKTRGTLLALERKDHSGQVFSVVSNGKAGTLDLSLTVQGKQHVVSVEEALLATGQWKSITLFVQEDRAQLYIDCEKMENAELDVPIQSVFTRDLASIARLRIAKGGVNDNFQGVLQNVRFVFGTTPEDILRNKGCSSSTSVLLTLDNNVVNGSSPAIRTNYIGHKTKDLQAICGISCDELSSMVLELRGLRTIVTTLQDSIRKVTEENKELANELRRPPLCYHNGVQYRNNEEWTVDSCTECHCQNSVTICKKVSCPIMPCSNATVPDGECCPRCWPSDSADDGWSPWSEWTSCSTSCGNGI…	99.91
sp|Q9BXN1|ASPN_HUMAN	Asporin OS=Homo sapiens GN=ASPN PE=1 SV=2	0.503	11|13	77|71	0.77	0.581,0.850|0.878,0.755	0.044	76,66|74,70	0.001,0.001|0.001,0.001	sp|Q9BXN1|ASPN_HUMAN	MKEYVLLLFLALCSAKPFFSPSHIALKNMMLKDMEDTDDDDDDDDDDDDDDEDNSLFPTREPRSHFFPFDLFPMCPFGCQCYSRVVHCSDLGLTSVPTNIPFDTRMLDLQNNKIKEIKENDFKGLTSLYGLILNNNKLTKIHPKAFLTTKKLRRLYLSHNQLSEIPLNLPKSLAELRIHENKVKKIQKDTFKGMNALHVLEMSANPLDNNGIEPGAFEGVTVFHIRIAEAKLTSVPKGLPPTLLELHLDYNKISTVELEDFKRYKELQRLGLGNNKITDIENGSLANIPRVREIHLENNKLKKIPSGLPELKYLQIIFLHSNSIARVGVNDFCPTVPKMKKSLYSAISLFNNPVKYWEMQPATFRCVLSRMSVQLGNFGM	100
sp|P02511|CRYAB_HUMAN	Alpha-crystallin B chain OS=Homo sapiens GN=CRYAB PE=1 SV=2	0.423	4|6	30|37	0.77	0.928,0.674|0.787,0.689	0.01	30,37|30,37	0.542,0.001|0.001,0.001	sp|P02511|CRYAB_HUMAN	MDIAIHHPWIRRPFFPFHSPSRLFDQFFGEHLLESDLFPTSTSLSPFYLRPPSFLRAPSWFDTGLSEMRLEKDRFSVNLDVKHFSPEELKVKVLGDVIEVHGKHEERQDEHGFISREFHRKYRIPADVDPLTITSSLSSDGVLTVNGPRKQVSGPERTIPITREEKPAVTAAPKK	100
sp|P05452|TETN_HUMAN	Tetranectin OS=Homo sapiens GN=CLEC3B PE=1 SV=3	0.277	4|3	22|19	0.77	0.873,0.683|0.766,0.731	0.006	21,19|22,19	0.182,0.001|0.001,0.001	sp|P05452|TETN_HUMAN	MELWGAYLLLCLFSLLTQVTTEPPTQKPKKIVNAKKDVVNTKMFEELKSRLDTLAQEVALLKEQQALQTVCLKGTKVHMKCFLAFTQTKTFHEASEDCISRGGTLGTPQTGSENDALYEYLRQSVGNEAEIWLGLNDMAAEGTWVDMTGARIAYKNWETEITAQPDGGKTENCAVLSGAANGKWFDKRCRDQLPYICQFGIV	100
sp|P00338|LDHA_HUMAN	L-lactate dehydrogenase A chain OS=Homo sapiens GN=LDHA PE=1 SV=2	0.425	8|9	49|44	0.77	0.922,0.669|0.794,0.686	0.008	44,44|49,44	0.007,0.001|0.001,0.001	sp|P00338|LDHA_HUMAN	MATLKDQLIYNLLKEEQTPQNKITVVGVGAVGMACAISILMKDLADELALVDVIEDKLKGEMMDLQHGSLFLRTPKIVSGKDYNVTANSKLVIITAGARQQEGESRLNLVQRNVNIFKFIIPNVVKYSPNCKLLIVSNPVDILTYVAWKISGFPKNRVIGSGCNLDSARFRYLMGERLGVHPLSCHGWVLGEHGDSSVPVWSGMNVAGVSLKTLHPDLGTDKDKEQWKEVHKQVVESAYEVIKLKGYTSWAIGLSVADLAESIMKNLRRVHPVSTMIKGLYGIKDDVFLSVPCILGQNGISDLVKVTLTSEEEARLKKSADTLWGIQKELQF	100
sp|P04264|K2C1_HUMAN	Keratin, type II cytoskeletal 1 OS=Homo sapiens GN=KRT1 PE=1 SV=6	0.252	10|9	66|53	0.76	0.444,0.974|0.904,0.697	0.106	65,53|66,52	0.001,0.807|0.011,0.001	sp|P04264|K2C1_HUMAN	MSRQFSSRSGYRSGGGFSSGSAGIINYQRRTTSSSTRRSGGGGGRFSSCGGGGGSFGAGGGFGSRSLVNLGGSKSISISVARGGGRGSGFGGGYGGGGFGGGGFGGGGFGGGGIGGGGFGGFGSGGGGFGGGGFGGGGYGGGYGPVCPPGGIQEVTINQSLLQPLNVEIDPEIQKVKSREREQIKSLNNQFASFIDKVRFLEQQNQVLQTKWELLQQVDTSTRTHNLEPYFESFINNLRRRVDQLKSDQSRLDSELKNMQDMVEDYRNKYEDEINKRTNAENEFVTIKKDVDGAYMTKVDLQAKLDNLQQEIDFLTALYQAELSQMQTQISETNVILSMDNNRSLDLDSIIAEVKAQYEDIAQKSKAEAESLYQSKYEELQITAGRHGDSVRNSKIEIS…	99.79
sp|P35609|ACTN2_HUMAN	Alpha-actinin-2 OS=Homo sapiens GN=ACTN2 PE=1 SV=1	0.119	1|2	24|18	0.76	0.557,0.714|0.969,0.777	0.085	24,17|22,16	0.001,0.001|0.753,0.001	sp|P35609|ACTN2_HUMAN	MNQIEPGVQYNYVYDEDEYMIQEEEWDRDLLLDPAWEKQQRKTFTAWCNSHLRKAGTQIENIEEDFRNGLKLMLLLEVISGERLPKPDRGKMRFHKIANVNKALDYIASKGVKLVSIGAEEIVDGNVKMTLGMIWTIILRFAIQDISVEETSAKEGLLLWCQRKTAPYRNVNIQNFHTSWKDGLGLCALIHRHRPDLIDYSKLNKDDPIGNINLAMEIAEKHLDIPKMLDAEDIVNTPKPDERAIMTYVSCFYHAFAGAEQAETAANRICKVLAVNQENERLMEEYERLASELLEWIRRTIPWLENRTPEKTMQAMQKKLEDFRDYRRKHKPPKVQEKCQLEINFNTLQTKLRISNRPAFMPSEGKMVSDIAGAWQRLEQAEKGYEEWLLNEIRRLERL…	100
sp|P12277|KCRB_HUMAN	Creatine kinase B-type OS=Homo sapiens GN=CKB PE=1 SV=1	0.409	11|10	183|155	0.75	0.677,0.812|0.784,0.737	0.006	180,154|180,152	0.001,0.001|0.001,0.001	sp|P12277|KCRB_HUMAN	MPFSNSHNALKLRFPAEDEFPDLSAHNNHMAKVLTPELYAELRAKSTPSGFTLDDVIQTGVDNPGHPYIMTVGCVAGDEESYEVFKDLFDPIIEDRHGGYKPSDEHKTDLNPDNLQGGDDLDPNYVLSSRVRTGRSIRGFCLPPHCSRGERRAIEKLAVEALSSLDGDLAGRYYALKSMTEAEQQQLIDDHFLFDKPVSPLLLASGMARDWPDARGIWHNDNKTFLVWVNEEDHLRVISMQKGGNMKEVFTRFCTGLTQIETLFKSKDYEFMWNPHLGYILTCPSNLGTGLRAGVHIKLPNLGKHEKFSEVLKRLRLQKRGTGGVDTAAVGGVFDVSNADRLGFSEVELVQMVVDGVKLLIEMEQRLEQGQAIDDLMPAQK	100
sp|Q9UGT4|SUSD2_HUMAN	Sushi domain-containing protein 2 OS=Homo sapiens GN=SUSD2 PE=1 SV=1	0.162	8|9	21|33	0.75	0.524,0.807|0.883,0.760	0.064	20,33|18,33	0.001,0.001|0.003,0.001	sp|Q9UGT4|SUSD2_HUMAN	MKPALLPWALLLLATALGPGPGPTADAQESCSMRCGALDGPCSCHPTCSGLGTCCLDFRDFCLEILPYSGSMMGGKDFVVRHFKMSSPTDASVICRFKDSIQTLGHVDSSGQVHCVSPLLYESGRIPFTVSLDNGHSFPRAGTWLAVHPNKVSMMEKSELVNETRWQYYGTANTSGNLSLTWHVKSLPTQTITIELWGYEETGMPYSQEWTAKWSYLYPLATHIPNSGSFTFTPKPAPPSYQRWRVGALRIIDSKNYAGQKDVQALWTNDHALAWHLSDDFREDPVAWARTQCQAWEELEDQLPNFLEELPDCPCTLTQARADSGRFFTDYGCDMEQGSVCTYHPGAVHCVRSVQASLRYGSGQQCCYTADGTQLLTADSSGGSTPDRGHDWGAPPFRT…	100
sp|Q16270|IBP7_HUMAN	Insulin-like growth factor-binding protein 7 OS=Homo sapiens GN=IGFBP7 PE=1 SV=1	0.443	7|6	23|26	0.75	0.934,0.543|0.821,0.683	0.006	23,25|23,26	0.518,0.001|0.001,0.001	sp|Q16270|IBP7_HUMAN	MERPSLRALLLGAAGLLLLLLPLSSSSSSDTCGPCEPASCPPLPPLGCLLGETRDACGCCPMCARGEGEPCGGGGAGRGYCAPGMECVKSRKRRKGKAGAAAGGPGVSGVCVCKSRYPVCGSDGTTYPSGCQLRAASQRAESRGEKAITQVSKGTCEQGPSIVTPPKDIWNVTGAQVYLSCEVIGIPTPVLIWNKVKRGHYGVQRTELLPGDRDNLAIQTRGGPEKHEVTGWVLVSPLSKEDAGEYECHASNSQGQASASAKITVVDALHEIPVKKGEGAEL	99.13
sp|Q9BUP0|EFHD1_HUMAN	EF-hand domain-containing protein D1 OS=Homo sapiens GN=EFHD1 PE=1 SV=1	0.305	3|7	13|23	0.75	0.656,0.765|0.853,0.730	0.019	12,19|13,20	0.001,0.001|0.001,0.001	sp|Q9BUP0|EFHD1_HUMAN	MASEELACKLERRLRREEAEESGPQLAPLGAPAPEPKPEPEPPARAPTASADAELSAQLSRRLDINEGAARPRRCRVFNPYTEFPEFSRRLIKDLESMFKLYDAGRDGFIDLMELKLMMEKLGAPQTHLGLKSMIKEVDEDFDGKLSFREFLLIFHKAAAGELQEDSGLMALAKLSEIDVALEGVKGAKNFFEAKVQALSSASKFEAELKAEQDERKREEEERRLRQAAFQKLKANFNT	100
sp|O76070|SYUG_HUMAN	Gamma-synuclein OS=Homo sapiens GN=SNCG PE=1 SV=2	0.622	5|4	29|14	0.74	0.728,0.587|0.831,0.811	0.005	29,14|28,13	0.001,0.001|0.001,0.002	sp|O76070|SYUG_HUMAN	MDVFKKGFSIAKEGVVGAVEKTKQGVTEAAEKTKEGVMYVGAKTKENVVQSVTSVAEKTKEQANAVSEAVVSSVNTVATKTVEEAENIAVTSGVVRKEDLRPSAPQQEGEASKEKEEVAEEAQSGGD	100
sp|Q15582|BGH3_HUMAN	Transforming growth factor-beta-induced protein ig-h3 OS=Homo sapiens GN=TGFBI PE=1 SV=1	0.422	14|15	113|135	0.72	0.460,0.751|0.998,0.668	0.145	113,133|110,133	0.001,0.001|0.984,0.001	sp|Q15582|BGH3_HUMAN	MALFVRLLALALALALGPAATLAGPAKSPYQLVLQHSRLRGRQHGPNVCAVQKVIGTNRKYFTNCKQWYQRKICGKSTVISYECCPGYEKVPGEKGCPAALPLSNLYETLGVVGSTTTQLYTDRTEKLRPEMEGPGSFTIFAPSNEAWASLPAEVLDSLVSNVNIELLNALRYHMVGRRVLTDELKHGMTLTSMYQNSNIQIHHYPNGIVTVNCARLLKADHHATNGVVHLIDKVISTITNNIQQIIEIEDTFETLRAAVAASGLNTMLEGNGQYTLLAPTNEAFEKIPSETLNRILGDPEALRDLLNNHILKSAMCAEAIVAGLSVETLEGTTLEVGCSGDMLTINGKAIISNKDILATNGVIHYIDELLIPDSAKTLFELAAESDVSTAIDLFRQAG…	100
sp|P35527|K1C9_HUMAN	Keratin, type I cytoskeletal 9 OS=Homo sapiens GN=KRT9 PE=1 SV=3	0.241	6|5	14|11	0.68	0.477,0.761|0.856,0.599	0.072	14,9|14,9	0.001,0.002|0.164,0.001	sp|P35527|K1C9_HUMAN	MSCRQFSSSYLSRSGGGGGGGLGSGGSIRSSYSRFSSSGGGGGGGRFSSSSGYGGGSSRVCGRGGGGSFGYSYGGGSGGGFSASSLGGGFGGGSRGFGGASGGGYSSSGGFGGGFGGGSGGGFGGGYGSGFGGFGGFGGGAGGGDGGILTANEKSTMQELNSRLASYLDKVQALEEANNDLENKIQDWYDKKGPAAIQKNYSPYYNTIDDLKDQIVDLTVGNNKTLLDIDNTRMTLDDFRIKFEMEQNLRQGVDADINGLRQVLDNLTMEKSDLEMQYETLQEELMALKKNHKEEMSQLTGQNSGDVNVEINVAPGKDLTKTLNDMRQEYEQLIAKNRKDIENQYETQITQIEHEVSSSGQEVQSSAKEVTQLRHGVQELEIELQSQLSKKAALEKSLE…	100
sp|P51888|PRELP_HUMAN	Prolargin OS=Homo sapiens GN=PRELP PE=1 SV=1	0.552	16|16	747|546	0.67	0.587,0.661|0.819,0.605	0.027	736,542|734,538	0.001,0.001|0.001,0.001	sp|P51888|PRELP_HUMAN	MRSPLCWLLPLLILASVAQGQPTRRPRPGTGPGRRPRPRPRPTPSFPQPDEPAEPTDLPPPLPPGPPSIFPDCPRECYCPPDFPSALYCDSRNLRKVPVIPPRIHYLYLQNNFITELPVESFQNATGLRWINLDNNRIRKIDQRVLEKLPGLVFLYMEKNQLEEVPSALPRNLEQLRLSQNHISRIPPGVFSKLENLLLLDLQHNRLSDGVFKPDTFHGLKNLMQLNLAHNILRKMPPRVPTAIHQLYLDSNKIETIPNGYFKSFPNLAFIRLNYNKLTDRGLPKNSFNISNLLVLHLSHNRISSVPAINNRLEHLYLNNNSIEKINGTQICPNDLVAFHDFSSDLENVPHLRYLRLDGNYLKPPIPLDLMMCFRLLQSVVI	100
sp|Q99715|COCA1_HUMAN	Collagen alpha-1(XII) chain OS=Homo sapiens GN=COL12A1 PE=1 SV=2	0.268	48|54	159|195	0.61	0.429,0.527|0.875,0.589	0.099	158,193|158,191	0.001,0.001|0.001,0.001	sp|Q99715|COCA1_HUMAN	MRSRLPPALAALGAALLLSSIEAEVDPPSDLNFKIIDENTVHMSWAKPVDPIVGYRITVDPTTDGPTKEFTLSASTTETLLSELVPETEYVVTITSYDEVEESVPVIGQLTIQTGSSTKPVEKKPGKTEIQKCSVSAWTDLVFLVDGSWSVGRNNFKYILDFIAALVSAFDIGEEKTRVGVVQYSSDTRTEFNLNQYYQRDELLAAIKKIPYKGGNTMTGDAIDYLVKNTFTESAGARVGFPKVAIIITDGKSQDEVEIPARELRNVGVEVFSLGIKAADAKELKQIASTPSLNHVFNVANFDAIVDIQNEIISQVCSGVDEQLGELVSGEEVVEPPSNLIAMEVSSKYVKLNWNPSPSPVTGYKVILTPMTAGSRQHALSVGPQTTTLSVRDLSADTE…	100
sp|Q9BQI0|AIF1L_HUMAN	Allograft inflammatory factor 1-like OS=Homo sapiens GN=AIF1L PE=1 SV=1	0.22	3|2	12|6	0.6	0.559,0.509|0.826,0.499	0.036	10,6|10,5	0.001,0.012|0.003,0.001	sp|Q9BQI0|AIF1L_HUMAN	MSGELSNRFQGGKAFGLLKARQERRLAEINREFLCDQKYSDEENLPEKLTAFKEKYMEFDLNNEGEIDLMSLKRMMEKLGVPKTHLEMKKMISEVTGGVSDTISYRDFVNMMLGKRSAVLKLVMMFEGKANESSPKPVGPPPERDIASLP	100
sp|P24821|TENA_HUMAN	Tenascin OS=Homo sapiens GN=TNC PE=1 SV=3	0.341	41|42	319|278	0.58	0.488,0.671|0.610,0.522	0.007	305,268|319,276	0.001,0.001|0.001,0.001	sp|P24821|TENA_HUMAN	MGAMTQLLAGVFLAFLALATEGGVLKKVIRHKRQSGVNATLPEENQPVVFNHVYNIKLPVGSQCSVDLESASGEKDLAPPSEPSESFQEHTVDGENQIVFTHRINIPRRACGCAAAPDVKELLSRLEELENLVSSLREQCTAGAGCCLQPATGRLDTRPFCSGRGNFSTEGCGCVCEPGWKGPNCSEPECPGNCHLRGRCIDGQCICDDGFTGEDCSQLACPSDCNDQGKCVNGVCICFEGYAGADCSREICPVPCSEEHGTCVDGLCVCHDGFAGDDCNKPLCLNNCYNRGRCVENECVCDEGFTGEDCSELICPNDCFDRGRCINGTCYCEEGFTGEDCGKPTCPHACHTQGRCEEGQCVCDEGFAGVDCSEKRCPADCHNRGRCVDGRCECDDGFT…	100
sp|Q5TD97|FHL5_HUMAN	Four and a half LIM domains protein 5 OS=Homo sapiens GN=FHL5 PE=1 SV=1	0.063	1|2	1|3	0.58	0.661,0.556|0.575,0.502	0.004	1,3|1,3	0.712,0.001|0.382,0.011	sp|Q5TD97|FHL5_HUMAN	MTTAHFYCQYCTASLLGKKYVLKDDSPYCVTCYDRVFSNYCEECKKPIESDSKDLCYKDRHWHEGCFKCTKCNHSLVEKPFAAKDERLLCTECYSNECSSKCFHCKRTIMPGSRKMEFKGNYWHETCFVCENCRQPIGTKPLISKESGNYCVPCFEKEFAHYCNFCKKVITSGGITFCDQLWHKECFLCSGCRKDLCEEQFMSRDDYPFCVDCYNHLYANKCVACSKPISGLTGAKFICFQDSQWHSECFNCGKCSVSLVGKGFLTQNKEIFCQKCGSGMDTDI	100
sp|Q06828|FMOD_HUMAN	Fibromodulin OS=Homo sapiens GN=FMOD PE=1 SV=2	0.282	5|7	87|108	0.56	0.479,0.568|0.619,0.564	0.01	85,106|86,108	0.001,0.001|0.001,0.001	sp|Q06828|FMOD_HUMAN	MQWTSLLLLAGLFSLSQAQYEDDPHWWFHYLRSQQSTYYDPYDPYPYETYEPYPYGVDEGPAYTYGSPSPPDPRDCPQECDCPPNFPTAMYCDNRNLKYLPFVPSRMKYVYFQNNQITSIQEGVFDNATGLLWIALHGNQITSDKVGRKVFSKLRHLERLYLDHNNLTRMPGPLPRSLRELHLDHNQISRVPNNALEGLENLTALYLQHNEIQEVGSSMRGLRSLILLDLSYNHLRKVPDGLPSALEQLYMEHNNVYTVPDSYFRGAPKLLYVRLSHNSLTNNGLASNTFNSSSLLELDLSYNQLQKIPPVNTNLENLYLQGNRINEFSISSFCTVVDVVNFSKLQVLRLDGNEIKRSAMPADAPLCLRLASLIEI	100
sp|P16112|PGCA_HUMAN	Aggrecan core protein OS=Homo sapiens GN=ACAN PE=1 SV=2	0.048	6|9	26|34	0.56	0.609,0.593|0.372,0.648	0.028	26,33|24,34	0.001,0.001|0.001,0.001	sp|P16112|PGCA_HUMAN	MTTLLWVFVTLRVITAAVTVETSDHDNSLSVSIPQPSPLRVLLGTSLTIPCYFIDPMHPVTTAPSTAPLAPRIKWSRVSKEKEVVLLVATEGRVRVNSAYQDKVSLPNYPAIPSDATLEVQSLRSNDSGVYRCEVMHGIEDSEATLEVVVKGIVFHYRAISTRYTLDFDRAQRACLQNSAIIATPEQLQAAYEDGFHQCDAGWLADQTVRYPIHTPREGCYGDKDEFPGVRTYGIRDTNETYDVYCFAEEMEGEVFYATSPEKFTFQEAANECRRLGARLATTGHVYLAWQAGMDMCSAGWLADRSVRYPISKARPNCGGNLLGVRTVYVHANQTGYPDPSSRYDAICYTGEDFVDIPENFFGVGGEEDITVQTVTWPDMELPLPRNITEGEARGSVIL…	100
sp|P08648|ITA5_HUMAN	Integrin alpha-5 OS=Homo sapiens GN=ITGA5 PE=1 SV=2	0.104	8|10	18|20	0.47	0.434,0.571|0.473,0.417	0.001	18,20|18,20	0.001,0.001|0.003,0.001	sp|P08648|ITA5_HUMAN	MGSRTPESPLHAVQLRWGPRRRPPLLPLLLLLLPPPPRVGGFNLDAEAPAVLSGPPGSFFGFSVEFYRPGTDGVSVLVGAPKANTSQPGVLQGGAVYLCPWGASPTQCTPIEFDSKGSRLLESSLSSSEGEEPVEYKSLQWFGATVRAHGSSILACAPLYSWRTEKEPLSDPVGTCYLSTDNFTRILEYAPCRSDFSWAAGQGYCQGGFSAEFTKTGRVVLGGPGSYFWQGQILSATQEQIAESYYPEYLINLVQGQLQTRQASSIYDDSYLGYSVAVGEFSGDDTEDFVAGVPKGNLTYGYVTILNGSDIRSLYNFSGEQMASYFGYAVAATDVNGDGLDDLLVGAPLLMDRTPDGRPQEVGRVYVYLQHPAGIEPTPTLTLTGHDEFGRFGSSLTPL…	100
sp|O43300|LRRT2_HUMAN	Leucine-rich repeat transmembrane neuronal protein 2 OS=Homo sapiens GN=LRRTM2 PE=2 SV=3	0.021	-|1	-|2	0.35	-,0.330|-,0.374	-	-,2|-,2	-,0.003|-,0.036	sp|O43300|LRRT2_HUMAN	MGLHFKWPLGAPMLAAIYAMSMVLKMLPALGMACPPKCRCEKLLFYCDSQGFHSVPNATDKGSLGLSLRHNHITELERDQFASFSQLTWLHLDHNQISTVKEDAFQGLYKLKELILSSNKIFYLPNTTFTQLINLQNLDLSFNQLSSLHPELFYGLRKLQTLHLRSNSLRTIPVRLFWDCRSLEFLDLSTNRLRSLARNGFAGLIKLRELHLEHNQLTKINFAHFLRLSSLHTLFLQWNKISNLTCGMEWTWGTLEKLDLTGNEIKAIDLTVFETMPNLKILLMDNNKLNSLDSKILNSLRSLTTVGLSGNLWECSARICALASWLGSFQGRWEHSILCHSPDHTQGEDILDAVHGFQLCWNLSTTVTVMATTYRDPTTEYTKRISSSSYHVGDKEIPT…	100
